# Multi-ancestry genome-wide meta-analysis in Parkinson’s disease

**DOI:** 10.1101/2022.08.04.22278432

**Authors:** Jonggeol Jeffrey Kim, Dan Vitale, Diego Véliz Otani, Michelle Lian, Karl Heilbron, the 23andMe Research Team, Hirotaka Iwaki, Julie Lake, Caroline Warly Solsberg, Hampton Leonard, Mary B. Makarious, Eng-King Tan, Andrew B. Singleton, Sara Bandres-Ciga, Alastair J Noyce, Cornelis Blauwendraat, Mike A. Nalls, Jia Nee Foo, Ignacio Mata

## Abstract

Although over 90 independent risk variants have been identified for Parkinson’s disease using genome-wide association studies, all studies have been performed in just one population at the time. Here we performed the first large-scale multi-ancestry meta-analysis of Parkinson’s disease with 49,049 cases, 18,785 proxy cases, and 2,458,063 controls including individuals of European, East Asian, Latin American, and African ancestry. In a single joint meta-analysis, we identified 78 independent genome-wide significant loci including 12 potentially novel loci (*MTF2, RP11-360P21*.*2, ADD1, SYBU, IRS2, USP8:RP11-562A8*.*5, PIGL, FASN, MYLK2, AJ006998*.*2, Y_RNA, PPP6R2*) and finemapped 6 putative causal variants at 6 known PD loci. By combining our results with publicly available eQTL data, we identified 23 genes near these novel loci whose expression is associated with PD risk. This work lays the groundwork for future efforts aimed at identifying PD loci in non-European populations.
