## Supplementary Tables and Figures for "Multi-ancestry genome-wide meta-analysis in Parkinson’s disease": Table S1 - Detailed cohort descriptions.xlsx

### Sheet: Sheet1
Cohort Population	European	East Asian	Latino	Finngen - R4	23&Me - African	23&Me - East Asian	23&Me - Latino	All (MR-MEGA)	All (Random Effect)
Relevant manuscript	Nalls et al. 2019	Foo et al. 2020	Zabetian et al. 2017
Cases (N)	56306	6724	807	1587	288	322	1633	67667	67667
Clincal cases (N)	37688	6724	807	1587	288	322	1633	49049	49049
Proxy cases (N)*	18618	0	0	0	0	0	0	18618	18618
Controls (N)	1411006	24851	690	94096	193985	151905	581530	2458063	2458063
Total	1467312	31575	1497	95683	194273	152227	583163	2525730	2525730
Number of subcohorts	17	13	NA	9	NA	NA	NA	7	7
λ / λ1000	1.170 / 1.002	1.085 / 1.008	1.015 / 1.020	1.013 / 1.004	0.983 / 0.971	1.044 / 1.068	1.045 / 1.014	1.208 / 1.002	0.849 / 0.999
SNPs (N)	7784415	5843213	8690228	13480842	30556485	12418582	21958555	5,662,641**	20,590,839***
* Proxy cases are cases based on first-degree relative (i.e. parent). In the meta-analysis they are effectively weighed as quarter-cases.
** Due the limitations of its meta-regression model, MR-MEGA only keeps SNPs found in nPC + 3 cohorts (i.e. 6 studies).
*** SNPs present in at least 2 cohorts
