## Supplementary Tables and Figures for "Multi-ancestry genome-wide meta-analysis in Parkinson’s disease": Table S2- Lead SNPs in known and novel loci.xlsx

### Sheet: Random-Effect
Locus Number	rsID	Nearest Gene	CHR	BP	A1	A2	BETA(RE)	SE	P(RE)	P(MR-MEGA)	P(ANC-HET)	P(RES-HET)	Part of a novel locus
1	rs11164870	MTF2	1	93552187	C	G	0.0543	0.00856542	1.15e-10	2.64e-09	0.229385	0.928073	TRUE
2	rs114138760	PMVK	1	154898185	C	G	0.2715	0.0466425	2.93e-09				FALSE
2	rs146143531	DCST1	1	155014968	T	G	-0.2884	0.0458038	1.52e-10				FALSE
2	rs11264304	ADAM15	1	155033317	T	C	0.0704	0.00928258	1.67e-14	4.63e-12	0.985364	0.228789	FALSE
2	rs35682329	HMGN2P18	1	155121143	A	G	-0.5991	0.0325972	9.7e-76				FALSE
2	rs76763715	GBA	1	155205634	T	C	-0.7367	0.0749987	4.49e-23				FALSE
2	rs10737170	LMNA	1	156063880	A	C	-0.0941	0.0137228	3.51e-12	2.57e-10	0.50734	0.829368	FALSE
2	rs35161831	CCT3	1	156300731	T	C	-0.3771	0.0476196	1.2e-15				FALSE
3	rs6658353	FCGR2A	1	161469054	C	G	0.0594	0.00834761	5.56e-13	2.3e-11	0.293572	0.624987	FALSE
3	rs17411858	FCGR2B	1	161617516	A	G	-0.0991	0.0172656	4.74e-09				FALSE
4	rs10913578	VAMP4	1	171713468	A	C	0.0646	0.0103656	2.3e-10	2.74e-08	0.856744	0.594393	FALSE
5	rs823118	NUCKS1	1	205723572	T	C	0.103	0.00902696	1.86e-30				FALSE
6	rs3768388	ITPKB	1	226868811	T	C	0.279	0.0398992	1.35e-12				FALSE
6	rs6683568	RPS27P5	1	226963535	T	C	-0.0707	0.00837429	1.55e-17	3.66e-15	0.775418	0.362395	FALSE
7	rs35424499	SIPA1L2	1	232671890	A	G	0.1063	0.0127098	3.04e-17	4.89e-15	0.606839	0.642164	FALSE
8	rs2286240	MAP4K4	2	102440166	A	G	0.0636	0.00859522	6.84e-14	3.67e-12	0.334041	0.512186	FALSE
9	rs17698151	CCNT2-AS1	2	135543367	T	C	0.0732	0.0127323	4.49e-09	1.34e-07	0.494298	0.684564	FALSE
10	rs34268490	STK39	2	169023263	T	C	-0.3001	0.0462054	4.15e-11				FALSE
10	rs1474055	STK39	2	169110394	T	C	0.1676	0.0141992	1.87e-32	8.13e-40	0.205089	0.763807	FALSE
10	rs72884569	STK39	2	169129478	T	C	0.0611	0.00918185	1.42e-11				FALSE
10	rs62176447	STK39	2	169178501	C	G	-0.1406	0.0204845	3.35e-12	3.55e-10	0.667349	0.327697	FALSE
11	rs1108439	TBC1D5	3	18201319	A	G	-0.0875	0.014069	2.5e-10	2.08e-08	0.681103	0.833466	FALSE
12	rs2371337	LINC00693	3	28708340	T	C	-0.0563	0.00891255	1.33e-10	1.8e-08	0.900001	0.161788	FALSE
13	rs16833168	PARP9	3	122254647	T	C	0.0849	0.0123249	2.82e-12				FALSE
14	rs11707416	MED12L	3	151108965	A	T	-0.0611	0.00882802	2.24e-12	2.29e-10	0.640138	0.626217	FALSE
15	rs6806917	RP11-360P21.2	3	178861417	T	C	-0.0699	0.0111237	1.65e-10	3.43e-09	0.215104	0.761596	TRUE
16	rs9841498	MCCC1	3	182727097	T	C	-0.1037	0.0092065	9.9e-30	1.02e-27	0.214923	0.684587	FALSE
16	rs10513789	MCCC1	3	182760073	T	G	0.1565	0.0102849	1.38e-52	5.61e-50	0.327516	0.747061	FALSE
16	rs73178986	MCCC1	3	182815540	A	G	-0.1577	0.0162556	1.49e-22				FALSE
16	rs553548	LAMP3	3	182838542	C	G	-0.0658	0.00957171	3.11e-12	7.88e-11	0.20836	0.843979	FALSE
16	rs71314284	LAMP3	3	182878255	T	C	-0.0985	0.0154011	7.99e-11	9.79e-09	0.835801	0.56117	FALSE
17	rs2290404	TMEM175	4	945225	A	G	0.0942	0.00841996	2.34e-29	1.31e-26	0.801761	0.330712	FALSE
17	rs11728344	DGKQ	4	963755	T	C	-0.1604	0.0123911	1.26e-38	9.65e-36	0.748894	0.833212	FALSE
17	rs4690221	SLC26A1:IDUA	4	983809	T	C	-0.0817	0.0087072	3.21e-21	5.04e-19	0.466337	0.58194	FALSE
17	rs3796624	FGFRL1	4	1015844	C	G	-0.0739	0.0110003	9.21e-12	1.34e-10	0.134019	0.935781	FALSE
18	rs16843452	ADD1	4	2849168	T	C	-0.0682	0.0118326	4.11e-09	3.19e-07	0.747369	0.687189	TRUE
19	rs73224656	FAM200B	4	15699793	A	G	-0.0681	0.0118788	4.94e-09	1.02e-07	0.263816	0.958572	FALSE
19	rs4698412	BST1	4	15737348	A	G	0.102	0.00819363	7.11e-36	6.12e-33	0.860964	0.324686	FALSE
20	rs34025766	LCORL	4	17968811	A	T	-0.0834	0.011666	4.37e-13	1.06e-10	0.993835	0.665468	FALSE
21	rs1550556	SCARB2	4	77094541	T	C	0.0908	0.0156218	3.08e-09	1.11e-08	0.953636	0.111932	FALSE
21	rs1542096	FAM47E:FAM47E-STBD1:FAM47E-STBD1	4	77204500	T	C	0.0638	0.00912418	1.35e-12	1.09e-10	0.525587	0.779213	FALSE
21	rs59738370	FAM47E-STBD1:FAM47E-STBD1	4	77210387	A	T	-0.06	0.00837906	4.01e-13	1.28e-11	0.231442	0.660091	FALSE
21	rs4859676	SHROOM3	4	77378851	A	G	0.0532	0.00906056	2.16e-09	8.09e-08	0.413708	0.386475	FALSE
22	rs114762839	RP11-115D19.1	4	90368545	A	G	0.1881	0.0295529	9.77e-11				FALSE
22	rs7679614	RP11-115D19.1	4	90441114	T	C	-0.0669	0.00862697	4.43e-15	7.83e-13	0.751976	0.332628	FALSE
22	rs79483792	RP11-115D19.1	4	90503661	T	C	-0.1578	0.0177781	3.46e-19	2.74e-17	0.30403	0.749373	FALSE
22	rs79083944	RP11-115D19.1	4	90546486	T	C	-0.3228	0.0392446	9.73e-17				FALSE
22	rs59130061	RP11-115D19.1	4	90591397	T	C	0.1267	0.0186945	6.12e-12				FALSE
22	rs77018683	RP11-115D19.1	4	90627526	A	T	-0.2943	0.0473762	2.62e-10				FALSE
22	rs4122861	RP11-115D19.1	4	90631947	A	C	0.3439	0.0254807	8.2e-42	9.2e-44	0.269799	0.546509	FALSE
22	rs112645122	SNCA	4	90681236	A	C	0.2401	0.0259627	1.15e-20				FALSE
22	rs1837890	SNCA	4	90736006	A	C	-0.1315	0.00995	3.54e-40	3.27e-37	0.809037	0.839727	FALSE
22	rs116227916	RP11-67M1.1	4	90763239	A	G	0.2265	0.0238871	1.25e-21				FALSE
22	rs72657784	MMRN1	4	90788943	A	G	0.185	0.0197976	4.61e-21				FALSE
22	rs59559279	MMRN1	4	90799072	T	C	0.1848	0.0179603	3.94e-25	4.28e-42	0.411942	0.199075	FALSE
22	rs113997642	MMRN1	4	90810340	A	G	0.411	0.0704389	2.69e-09				FALSE
22	rs4694020	MMRN1	4	90866348	A	T	-0.1575	0.0253195	2.48e-10				FALSE
22	rs80269114	CCSER1	4	90970136	T	G	0.3241	0.0485271	1.21e-11				FALSE
22	rs78327649	CCSER1	4	90980332	C	G	0.121	0.0174793	2.22e-12				FALSE
22	rs17016622	CCSER1	4	91111631	A	G	-0.0868	0.0115517	2.87e-14	3.23e-12	0.581564	0.395261	FALSE
22	rs57957708	CCSER1	4	91129830	T	G	0.1124	0.0195858	4.77e-09	7.66e-20	0.0853099	0.735295	FALSE
22	rs145138919	CCSER1	4	91453046	T	C	-0.2848	0.0495751	4.6e-09				FALSE
23	rs13117519	CAMK2D	4	114369065	T	C	0.0807	0.0113129	4.89e-13	3.43e-11	0.450316	0.901082	FALSE
24	rs7434295	CLCN3	4	170563946	T	C	0.0674	0.00951668	7.09e-13	1.51e-11	0.167195	0.959303	FALSE
25	rs7726421	ELOVL7	5	60072477	A	G	-0.0912	0.013577	9.26e-12	8.79e-11	0.291063	0.515085	FALSE
25	rs139357177	ELOVL7	5	60137388	A	G	0.1798	0.0280907	7.73e-11				FALSE
26	rs67560206	SV2C:RP11-466P24.6	5	75591986	C	G	0.0803	0.0137112	2.36e-09	1.4e-07	0.595568	0.346817	FALSE
27	rs11956597	DDX46	5	134098758	A	T	0.0808	0.0133718	7.58e-10	7.58e-08	0.811624	0.187744	FALSE
28	rs17739727	ZNF204P	6	27329788	A	C	-0.0659	0.0104617	1.5e-10	6.74e-09	0.413122	0.445149	FALSE
28	rs9393826	RNU6-471P	6	27552770	A	C	0.0779	0.0122703	1.09e-10	9.57e-09	0.681786	0.986284	FALSE
28	rs9468206	RP1-97D16.1	6	27690453	T	G	0.0724	0.00962075	2.63e-14	6.27e-12	0.937776	0.519528	FALSE
29	rs2881955	RNU4-66P	6	72479263	T	C	0.066	0.00954817	2.38e-12	1.36e-10	0.409128	0.420889	FALSE
30	rs57650567	FYN	6	112172956	A	G	-0.1628	0.0226636	3.4e-13	6.25e-11	0.877385	0.799774	FALSE
30	rs626007	RP1-97J1.2	6	112258027	A	G	0.082	0.0111323	8.79e-14	8.24e-12	0.527544	0.674085	FALSE
31	rs79333841	RPS12	6	133133938	C	G	-0.2187	0.0364327	9.69e-10				FALSE
32	rs199351	GPNMB	7	23300049	A	C	0.096	0.00841998	2.06e-30	3.85e-28	0.343547	0.538639	FALSE
32	rs149821	MALSU1	7	23339460	T	C	-0.0679	0.00913982	5.47e-14	5.93e-12	0.578604	0.49892	FALSE
33	rs2294139	CTSB	8	11705442	T	G	0.0555	0.00861318	5.83e-11	6.52e-09	0.77965	0.649533	FALSE
33	rs1293298	CTSB	8	11712443	A	C	0.0883	0.0107933	1.41e-16	2.35e-14	0.651187	0.333019	FALSE
34	rs1717289	RP11-13N12.1	8	16695418	T	C	-0.0792	0.00959325	7.54e-17	4.89e-15	0.304463	0.849497	FALSE
34	rs13264361	RP11-13N12.1	8	16706870	C	G	0.1058	0.0167057	1.2e-10				FALSE
35	rs2280104	BIN3	8	22525980	T	C	0.0577	0.00886848	3.85e-11	3.94e-09	0.721116	0.534774	FALSE
36	rs6469271	SYBU	8	110644774	T	C	-0.0562	0.00971426	3.62e-09	2.04e-07	0.590042	0.953995	TRUE
37	rs2754330	SH3GL2	9	17554647	A	G	-0.0597	0.0091094	2.81e-11	2.59e-09	0.662796	0.793914	FALSE
37	rs10435770	SH3GL2	9	17581168	C	G	0.0841	0.00880977	6.73e-22	1.87e-19	0.685646	0.361548	FALSE
37	rs4961582	SH3GL2	9	17641967	C	G	0.0509	0.00878859	3.49e-09	3.28e-07	0.838872	0.672691	FALSE
37	rs10756905	SH3GL2	9	17726888	T	C	0.0913	0.0093711	9.91e-23	2.01e-20	0.523163	0.555872	FALSE
37	rs1536067	SH3GL2	9	17737893	C	G	-0.0531	0.00904293	2.15e-09	1.27e-07	0.593749	0.922444	FALSE
38	rs6476434	UBAP2	9	34046391	T	C	-0.0629	0.00950584	1.83e-11	1.02e-09	0.439254	0.911295	FALSE
39	rs896435	ITGA8	10	15557406	T	C	0.0718	0.00942601	1.3e-14	2.08e-12	0.729447	0.313966	FALSE
39	rs2277204	ITGA8	10	15600271	A	G	0.0559	0.00955224	2.43e-09	7.63e-08	0.360055	0.691258	FALSE
40	rs72840788	BAG3	10	121415685	A	G	0.0774	0.0107895	3.65e-13	6.55e-11	0.867335	0.890099	FALSE
40	rs8946	BAG3	10	121437012	C	G	0.0657	0.00883744	5.26e-14	1.93e-12	0.239459	0.762086	FALSE
40	rs10466211	INPP5F	10	121470867	T	C	-0.0667	0.00880243	1.76e-14	1.99e-12	0.572398	0.337497	FALSE
40	rs118117788	MIR4682	10	121710488	T	C	0.3732	0.0379932	4.49e-23				FALSE
41	rs4910149	RNF141	11	10533056	A	C	-0.0899	0.0123382	1.59e-13	1.29e-11	0.483797	0.967944	FALSE
41	rs4910154	RNF141	11	10553672	T	C	-0.0539	0.00932064	3.67e-09	1.27e-07	0.400216	0.400149	FALSE
42	rs1944734	SPATA19	11	133720077	A	G	-0.0602	0.00855835	1e-12	1.88e-10	0.913579	0.557767	FALSE
42	rs329675	IGSF9B	11	133778102	T	C	-0.0543	0.0092373	2.07e-09	5.39e-08	0.303772	0.577911	FALSE
42	rs12273396	IGSF9B	11	133856043	T	C	0.0833	0.0131648	1.25e-10				FALSE
43	rs148163066	PKP2	12	32979905	A	G	-0.4138	0.0644571	6.82e-11				FALSE
44	rs4421827	Y_RNA	12	34127506	A	G	0.3933	0.051919	1.79e-14				FALSE
45	rs10877877	SLC2A13	12	40367453	C	G	0.0525	0.00872398	8.84e-10	3.49e-08	0.409994	0.838819	FALSE
45	rs12824918	SLC2A13	12	40378773	T	C	0.0599	0.00928704	5.6e-11	6.35e-09	0.785246	0.425721	FALSE
45	rs28370650	SLC2A13	12	40399948	A	T	0.3594	0.0288039	4.96e-36	2.53e-33	0.609166	0.854278	FALSE
45	rs17442721	RP11-476D10.1	12	40535773	C	G	-0.3889	0.0365182	8.77e-27				FALSE
45	rs11175620	AC079630.4:LRRK2	12	40610864	C	G	0.1302	0.0136085	5.47e-22	1.82e-19	0.768685	0.207723	FALSE
45	rs17443414	LRRK2	12	40644752	A	G	0.1219	0.0177216	3.02e-12	2.53e-10	0.55892	0.47524	FALSE
45	rs7132187	LRRK2	12	40744808	A	G	-0.0521	0.00902269	3.86e-09	2.83e-07	0.716729	0.297873	FALSE
45	rs190807041	LRRK2	12	40773684	G	A	1.4828	0.201586	9.5e-14				FALSE
45	rs138419080	MUC19	12	40888321	A	G	0.1748	0.0301346	3.3e-09				FALSE
45	rs11177328	MUC19	12	40977796	A	G	0.3112	0.0473699	2.52e-11				FALSE
45	rs1442190	CNTN1	12	41365640	A	G	0.2193	0.0264506	5.62e-17	2.37e-15	0.209124	0.94103	FALSE
45	rs574986307	CNTN1	12	41376757	T	G	0.8213	0.115852	6.74e-13				FALSE
46	rs6582586	RP11-101K23.1	12	46416742	A	G	-0.0525	0.00860064	5.17e-10	5.94e-08	0.868054	0.443473	FALSE
47	rs11058868	KNTC1	12	123079766	A	C	0.0665	0.010329	6.05e-11	3.91e-09	0.526089	0.684288	FALSE
47	rs12817488	CCDC62	12	123296294	A	G	0.1211	0.0103016	3.31e-32	1.44e-29	0.614735	0.51386	FALSE
47	rs2292137	HIP1R	12	123339358	C	G	0.0979	0.0111298	7.08e-19	2.79e-16	0.961446	0.930913	FALSE
47	rs78299420	PITPNM2	12	123571096	T	C	0.235	0.0403707	2.92e-09				FALSE
47	rs28659953	RILPL2	12	123912213	T	C	-0.0585	0.00932857	1.79e-10	2.59e-08	0.940936	0.992066	FALSE
48	rs11610045	FBRSL1	12	133063768	A	G	0.0624	0.00883655	8.23e-13	4.62e-11	0.384693	0.785292	FALSE
49	rs1127021	KPNA3	13	50296115	T	C	-0.0975	0.0157234	2.81e-10	1.6e-08	0.515387	0.75554	FALSE
50	rs12147950	MIPOL1	14	37989270	T	C	-0.0486	0.00845278	4.47e-09	2.6e-07	0.611106	0.623439	FALSE
51	rs72713456	GCH1	14	55291048	T	C	0.0681	0.0101104	8.16e-12	4.79e-10	0.44308	0.362262	FALSE
51	rs8018800	WDHD1	14	55453306	A	G	0.0818	0.00949992	3.63e-18	4.38e-16	0.45773	0.923664	FALSE
51	rs8012377	KTN1	14	56191413	T	C	-0.057	0.00916261	2.47e-10				FALSE
52	rs112288215	AREL1	14	75154885	T	C	0.074	0.0125696	1.96e-09	2.57e-07	0.970047	0.762102	FALSE
53	rs2008686	RP11-300J18.1	14	88485777	C	G	-0.0565	0.00851817	1.65e-11	1.6e-09	0.670729	0.217467	FALSE
54	rs28648524	USP8:RP11-562A8.5	15	50787409	A	T	0.0635	0.0104638	6.45e-10	2.58e-08	0.405865	0.660885	TRUE
55	rs2251086	RP11-507B12.1	15	61997385	T	C	-0.1196	0.0117818	1.64e-24	5.45e-22	0.687028	0.670821	FALSE
56	rs12599631	FBXL19	16	30944248	A	G	-0.0903	0.00926136	9.21e-23	3.24e-21	0.580863	0.216726	FALSE
57	rs34133110	NOD2	16	50743919	T	C	-0.059	0.00890007	1.69e-11	1.27e-09	0.55614	0.630057	FALSE
58	rs3104776	CASC16	16	52631462	A	G	-0.0649	0.00862453	2.64e-14	3.88e-12	0.703483	0.440326	FALSE
59	rs113487377	RP11-467J12.1	16	52956327	A	G	0.1077	0.0169802	1.13e-10	1.13e-08	0.743181	0.487543	FALSE
60	rs11650438	PIGL	17	16234260	A	G	0.0501	0.00860754	2.93e-09	1.46e-07	0.528304	0.287508	TRUE
61	rs665268	MLX	17	40722029	A	G	0.0594	0.0100374	1.63e-09	2.17e-07	0.971489	0.408379	FALSE
62	rs62066707	CTD-2020K17.1	17	43273992	A	T	-0.0692	0.00987803	1.23e-12	8.54e-11	0.4644	0.967013	FALSE
62	rs62053943	CRHR1:RP11-105N13.4	17	43744203	T	C	-0.2652	0.0147198	7.22e-73	1.28e-69	0.682861	0.84923	FALSE
62	rs1880748	CRHR1:RP11-105N13.4	17	43788796	T	C	0.0675	0.011012	4.4e-10	9.55e-09	0.23643	0.771697	FALSE
62	rs113100008	CRHR1:RP11-105N13.4	17	43789710	C	G	0.2421	0.0376803	6.59e-11				FALSE
62	rs7225082	CRHR1:RP11-105N13.4	17	43848495	T	G	-0.0774	0.00904652	5.85e-18	6.42e-16	0.430888	0.446108	FALSE
62	rs7521	MAPT	17	44105395	A	G	0.0897	0.00908345	2.67e-23	9.28e-23	0.457018	0.329586	FALSE
62	rs199497	WNT3	17	44866602	T	C	0.1164	0.013949	3.57e-17				FALSE
62	rs34724124	WNT3	17	44902516	A	G	0.0503	0.00861226	2.6e-09	7.22e-08	0.32544	0.538895	FALSE
63	rs148528915	MED13	17	60125582	T	C	0.08	0.0131207	5.4e-10				FALSE
64	rs77483524	PGS1	17	76404280	A	G	0.0827	0.0140982	2.23e-09	2.95e-07	0.977366	0.973676	FALSE
65	rs4485435	FASN	17	80045086	C	G	0.0817	0.0139893	2.61e-09				TRUE
66	rs4588066	RIT2	18	40672964	A	G	0.0984	0.00854565	5.57e-31	2.14e-28	0.587721	0.688708	FALSE
66	rs75344947	SYT4	18	40940932	T	C	-0.0702	0.0116745	9.1e-10				FALSE
67	rs4815573	DDRGK1	20	3166671	T	C	-0.0601	0.00932661	5.82e-11				FALSE
68	rs73174657	Y_RNA	22	41434158	A	G	-0.0587	0.0101617	3.81e-09	4.9e-07	0.982548	0.655197	TRUE
69	rs10775809	PPP6R2	22	50808017	A	T	0.0917	0.0149314	4.09e-10	5.61e-08	0.94333	0.903246	TRUE

### Sheet: MR-MEGA
Locus Number	rsID	Nearest Gene	CHR	BP	A1	A2	P(MR-MEGA)	P(ANC-HET)	P(RES-HET)	BETA(RE)	SE	P(RE)	Part of a novel locus
1	rs11164870	MTF2	1	93552187	C	G	2.64e-09	0.229385	0.928073	0.0543	0.00856542	1.15e-10	TRUE
2	rs11264304	ADAM15	1	155033317	T	C	4.63e-12	0.985364	0.228789	0.0704	0.00928258	1.67e-14	FALSE
3	rs12734374	ASH1L	1	155388851	A	T	3.85e-68	9.05e-05	0.48326	-0.3925	0.124059	0.0007786	FALSE
4	rs10737170	LMNA	1	156063880	A	C	2.57e-10	0.50734	0.829368	-0.0941	0.0137228	3.51e-12	FALSE
5	rs6658353	FCGR2A	1	161469054	C	G	2.3e-11	0.293572	0.624987	0.0594	0.00834761	5.56e-13	FALSE
6	rs10903	VAMP4	1	171673236	A	G	1.96e-09	0.0420057	0.752942	-0.0646	0.0234836	0.002972	FALSE
7	rs12118655	SLC45A3	1	205663478	A	G	1.98e-32	0.112337	0.03473	-0.1122	0.0267266	1.35e-05	FALSE
7	rs823125	NUCKS1	1	205727821	C	G	6.56e-19	0.0114771	0.40951	0.1329	0.0410037	0.0005952	FALSE
7	rs112632065	RAB7L1	1	205751182	T	C	8.32e-16	6.13e-07	0.365416	-0.0939	0.0541632	0.04149	FALSE
8	rs4653767	ITPKB	1	226916078	T	C	2.85e-24	0.159218	0.129271	0.1127	0.0200232	9.09e-09	FALSE
8	rs61835652	RPS27P5	1	226977625	A	T	1.22e-11	0.00588707	0.233098	-0.0683	0.0270391	0.005769	FALSE
9	rs1326293	SIPA1L2	1	232669682	T	G	1.35e-17	0.0236295	0.457439	0.0841	0.0268959	0.0008834	FALSE
10	rs11683001	MAP4K4	2	102396963	A	T	1.67e-12	0.184279	0.412718	0.0579	0.0145341	3.39e-05	FALSE
10	rs2298942	MAP4K4	2	102468624	A	G	3.79e-10	0.0777008	0.0440714	0.0276	0.0404843	0.2477	FALSE
11	rs57891859	TMEM163	2	135464616	A	G	5.29e-12	0.00250863	0.367946	0.0314	0.0399606	0.216	FALSE
12	rs12987123	STK39	2	169120541	A	T	3.5e-42	0.0010404	0.854749	-0.1333	0.0295785	3.29e-06	FALSE
13	rs6808178	LINC00693	3	28705690	T	C	6.35e-12	0.439954	0.140292	0.0627	0.0165982	7.92e-05	FALSE
14	rs12497850	IP6K2	3	48748989	T	G	3.43e-09	0.0357452	0.578533	0.0269	0.0411792	0.2568	FALSE
15	rs55961674	KPNA1	3	122196892	T	C	9.12e-11	0.364031	0.0941529	0.0743	0.0347608	0.01628	FALSE
16	rs6803771	MED12L	3	151112968	A	C	4.69e-11	0.0953399	0.832717	-0.0572	0.014919	6.3e-05	FALSE
17	rs7636454	PIK3CA	3	178943068	A	G	2.86e-09	0.0873695	0.815684	-0.0784	0.0181401	7.73e-06	TRUE
18	rs6801652	MCCC1	3	182719638	T	C	3.62e-29	0.0129931	0.756083	-0.1062	0.0221128	7.83e-07	FALSE
18	rs10513789	MCCC1	3	182760073	T	G	5.61e-50	0.327516	0.747061	0.1565	0.0102849	1.38e-52	FALSE
18	rs553548	LAMP3	3	182838542	C	G	7.88e-11	0.20836	0.843979	-0.0658	0.00957171	3.11e-12	FALSE
18	rs11718831	LAMP3	3	182854377	T	C	2.6e-17	0.026392	0.635432	0.0863	0.0318703	0.003386	FALSE
19	rs11729193	PCGF3	4	734351	A	G	2.06e-11	0.0053096	0.171177	0.0401	0.0292737	0.08537	FALSE
19	rs75072999	GAK	4	844781	A	G	3.78e-19	0.00142192	0.258721	-0.0668	0.250347	0.3948	FALSE
19	rs3775115	GAK	4	897013	A	G	4.59e-16	0.0874253	0.177613	0.0597	0.0236094	0.005725	FALSE
19	rs6599389	TMEM175	4	939113	A	G	1.35e-28	2.25e-10	0.732941	0.0949	0.0722539	0.09452	FALSE
19	rs6815138	TMEM175	4	941290	A	C	1.79e-29	0.518814	0.237883	0.0944	0.0107072	5.91e-19	FALSE
19	rs34311866	TMEM175	4	951947	T	C	5.38e-75	0.221375	0.472943	-0.1858	0.0160447	2.6e-31	FALSE
19	rs73219733	FGFRL1	4	1013634	T	C	1.08e-16	0.0179697	0.651701	0.0673	0.0432416	0.05981	FALSE
20	rs11941559	CC2D2A:RP11-799M12.2	4	15565874	C	G	5.44e-10	0.173163	0.154355	-0.0652	0.0263063	0.006597	FALSE
20	rs73224660	BST1	4	15714762	A	G	3.04e-09	0.0655767	0.597898	-0.0564	0.0225188	0.00613	FALSE
20	rs4698412	BST1	4	15737348	A	G	6.12e-33	0.860964	0.324686	0.102	0.00819363	7.11e-36	FALSE
20	rs77572322	RP11-442P12.2	4	15757772	T	C	7.89e-11	0.00014148	0.925665	-0.0781	0.0684675	0.127	FALSE
21	rs7673321	LCORL	4	17957688	A	T	7.71e-11	0.719112	0.621338	-0.0825	0.0116087	5.94e-13	FALSE
22	rs6825004	SCARB2	4	77110365	C	G	9.3e-15	0.00744888	0.646333	0.0667	0.0362032	0.03271	FALSE
22	rs1948997	FAM47E	4	77150723	T	C	2.03e-12	0.00634679	0.638313	0.0612	0.0252133	0.007606	FALSE
22	rs1348207	FAM47E	4	77167499	A	T	1.12e-12	0.0248749	0.00633732	0.0195	0.055139	0.6382	FALSE
22	rs6854006	FAM47E:FAM47E-STBD1:FAM47E-STBD1	4	77198054	T	C	1.63e-19	0.00033608	0.0318227	-0.0149	0.0317064	0.6808	FALSE
23	rs13146919	RP11-115D19.1	4	90431418	T	C	7.7e-12	0.508304	0.378862	0.067	0.00909261	8.62e-14	FALSE
23	rs10008137	RP11-115D19.1	4	90448417	A	C	3.73e-14	0.0386716	0.0807393	0.0595	0.0298269	0.02303	FALSE
23	rs13125108	RP11-115D19.1	4	90545213	T	G	2.25e-22	0.0476229	0.117156	0.0907	0.0265877	0.0003232	FALSE
23	rs28647362	RP11-115D19.1	4	90576578	A	T	1e-18	1.19e-18	0.110905	-0.051	0.592448	0.5343	FALSE
23	rs111763892	RP11-115D19.1	4	90582181	A	C	9.32e-11	0.15516	0.371221	0.1402	0.0360017	4.93e-05	FALSE
23	rs79956144	RP11-115D19.1	4	90582639	A	G	5.31e-53	0.057109	0.411758	0.2705	0.0518448	9.07e-08	FALSE
23	rs356229	RP11-115D19.1	4	90606597	T	C	4.58e-70	0.00033971	0.00785253	-0.0951	0.0574717	0.04899	FALSE
23	rs17286290	RP11-115D19.1	4	90618264	T	G	8.89e-15	0.00019642	0.690834	0.1449	0.054558	0.003955	FALSE
23	rs12505231	RP11-115D19.1	4	90625809	A	C	2.32e-10	0.020667	0.0601773	-0.1769	0.0820483	0.01554	FALSE
23	rs356182	RP11-115D19.1	4	90626111	A	G	3.92e-170	0.0119629	1.51e-06	-0.2864	0.0497875	4.4e-09	FALSE
23	rs10018362	SNCA	4	90703753	T	C	2.37e-45	0.0344496	0.0287001	-0.1701	0.0313831	2.98e-08	FALSE
23	rs2298728	SNCA	4	90742815	A	G	3.49e-64	0.0362657	0.136961	0.2311	0.0311506	5.91e-14	FALSE
23	rs1372518	SNCA	4	90757294	A	C	1.8e-79	0.0293914	0.131621	-0.2396	0.037304	6.69e-11	FALSE
23	rs79214011	MMRN1	4	90859279	A	G	1.25e-16	0.0747495	0.468091	-0.2316	0.0466776	3.49e-07	FALSE
23	rs72874309	CCSER1	4	90967340	T	G	1.23e-10	0.00164168	0.319999	0.1462	0.083803	0.04053	FALSE
23	rs17016622	CCSER1	4	91111631	A	G	3.23e-12	0.581564	0.395261	-0.0868	0.0115517	2.87e-14	FALSE
23	rs75541595	CCSER1	4	91211524	A	G	2.62e-24	0.0528922	0.341887	0.1779	0.060133	0.001546	FALSE
24	rs13117519	CAMK2D	4	114369065	T	C	3.43e-11	0.450316	0.901082	0.0807	0.0113129	4.89e-13	FALSE
25	rs7434295	CLCN3	4	170563946	T	C	1.51e-11	0.167195	0.959303	0.0674	0.00951668	7.09e-13	FALSE
26	rs1867598	ELOVL7	5	60137959	A	G	7.36e-22	0.0734003	0.0970155	-0.1082	0.0376427	0.002024	FALSE
27	rs246815	SV2C:RP11-466P24.6	5	75599176	C	G	3.17e-12	0.00382832	0.856009	0.1253	0.0348881	0.0001644	FALSE
28	rs9461359	VN1R10P	6	27299567	T	C	2.03e-09	0.322546	0.201269	-0.0631	0.0183874	0.0002999	FALSE
28	rs9468199	RP1-97D16.1	6	27681215	A	G	8.78e-13	0.283558	0.375529	0.0778	0.014544	4.42e-08	FALSE
29	rs12528068	RIMS1	6	72487762	T	C	7.11e-12	0.118501	0.432443	0.0731	0.0207846	0.0002182	FALSE
30	rs9487736	FYN	6	112168309	A	G	4.1e-15	0.123629	0.471055	-0.0999	0.0188004	5.37e-08	FALSE
30	rs57650567	FYN	6	112172956	A	G	6.25e-11	0.877385	0.799774	-0.1628	0.0226636	3.4e-13	FALSE
31	rs41286192	SLC18B1	6	133118216	A	G	3.06e-11	0.726686	0.0948703	-0.1875	0.0362358	1.14e-07	FALSE
32	rs199351	GPNMB	7	23300049	A	C	3.85e-28	0.343547	0.538639	0.096	0.00841998	2.06e-30	FALSE
32	rs76983703	IGF2BP3	7	23376713	A	G	1.56e-13	0.686542	0.161367	-0.0747	0.0159633	1.44e-06	FALSE
33	rs2645429	FDFT1:RP11-297N6.4	8	11660051	A	G	1.88e-11	6.38e-05	0.983719	-0.0147	0.0511933	0.613	FALSE
33	rs1293298	CTSB	8	11712443	A	C	2.35e-14	0.651187	0.333019	0.0883	0.0107933	1.41e-16	FALSE
34	rs34096562	RP11-13N12.1	8	16701281	T	G	5.59e-17	0.175323	0.111524	0.0695	0.019675	0.0002059	FALSE
35	rs11783129	PDLIM2:AC037459.4	8	22453426	A	G	6.26e-11	0.0378488	0.641438	0.0749	0.0194352	5.81e-05	FALSE
36	rs2593405	SH3GL2	9	17557130	T	C	5.09e-10	0.143994	0.954832	-0.0591	0.00906374	3.5e-11	FALSE
36	rs13294100	SH3GL2	9	17579690	T	G	7.92e-21	0.237669	0.272837	-0.0902	0.0160332	9.23e-09	FALSE
36	rs10756905	SH3GL2	9	17726888	T	C	2.01e-20	0.523163	0.555872	0.0913	0.0093711	9.91e-23	FALSE
37	rs6476434	UBAP2	9	34046391	T	C	1.02e-09	0.439254	0.911295	-0.0629	0.00950584	1.83e-11	FALSE
38	rs13664	ITGA8	10	15556322	T	G	1.36e-12	0.0387346	0.424413	0.0561	0.0197861	0.002289	FALSE
39	rs72840788	BAG3	10	121415685	A	G	6.55e-11	0.867335	0.890099	0.0774	0.0107895	3.65e-13	FALSE
39	rs2178923	TXNP1	10	121459087	A	G	2.34e-13	0.265551	0.247578	-0.0586	0.0144662	2.55e-05	FALSE
40	rs4910150	RNF141	11	10533173	T	C	1.28e-11	0.449308	0.960274	-0.0898	0.0123445	1.74e-13	FALSE
41	rs6592142	DLG2	11	83509773	T	C	4.8e-12	0.0252088	0.252799	-0.0587	0.0215078	0.003174	FALSE
42	rs1944734	SPATA19	11	133720077	A	G	1.88e-10	0.913579	0.557767	-0.0602	0.00855835	1e-12	FALSE
42	rs3802920	IGSF9B	11	133787001	T	G	8.79e-20	0.0476646	0.0935342	0.0819	0.0319258	0.005154	FALSE
42	rs167915	IGSF9B	11	133797581	A	T	2.21e-11	0.00401387	0.286045	0.043	0.0316169	0.08691	FALSE
43	rs814228	SLC2A13	12	40383902	C	G	4.26e-18	0.305688	0.0184204	0.0594	0.0258284	0.01073	FALSE
43	rs28370650	SLC2A13	12	40399948	A	T	2.53e-33	0.609166	0.854278	0.3594	0.0288039	4.96e-36	FALSE
43	rs1384236	SLC2A13	12	40458384	T	C	1.17e-12	3.12e-12	0.109943	-0.0705	0.962339	0.4708	FALSE
43	rs11175620	AC079630.4:LRRK2	12	40610864	C	G	1.82e-19	0.768685	0.207723	0.1302	0.0136085	5.47e-22	FALSE
43	rs2708435	AC079630.4:LRRK2	12	40614656	A	G	3.28e-19	0.317697	0.00076997	-0.0587	0.0294583	0.02315	FALSE
43	rs12423950	MUC19	12	40787742	C	G	1.1e-11	0.0800613	0.00786422	0.064	0.0347068	0.03259	FALSE
43	rs11176553	MUC19:RP11-115F18.1	12	40815560	T	C	1.49e-12	0.00562778	0.124634	0.1023	0.0934799	0.1369	FALSE
44	rs7300813	CNTN1	12	41195135	T	C	2.44e-09	0.00319595	0.0333056	0.1156	0.0758154	0.06366	FALSE
44	rs73273590	CNTN1	12	41254878	A	T	9.16e-17	0.00273369	0.627492	-0.1517	0.079761	0.02859	FALSE
45	rs34773022	HCAR1	12	123123414	A	G	1.9e-09	0.0688276	0.287402	0.0542	0.0218347	0.006527	FALSE
45	rs11060180	CCDC62	12	123303586	A	G	2.97e-28	0.910884	0.850294	0.1003	0.00868684	3.86e-31	FALSE
45	rs10847864	HIP1R	12	123326598	T	G	1.91e-41	0.0418259	0.260768	0.1161	0.0213778	2.8e-08	FALSE
46	rs11610045	FBRSL1	12	133063768	A	G	4.62e-11	0.384693	0.785292	0.0624	0.00883655	8.23e-13	FALSE
47	rs1078514	IRS2	13	110463168	T	C	2.3e-09	0.00530367	0.261123	0.0676	0.0261135	0.004817	TRUE
48	rs1956438	MIPOL1	14	38008215	A	G	1.77e-09	0.118131	0.321728	0.0674	0.0193153	0.000242	FALSE
49	rs72713460	GCH1	14	55297043	T	G	2.43e-09	0.735195	0.728537	-0.0718	0.0108989	2.23e-11	FALSE
49	rs11158026	GCH1	14	55348869	T	C	3e-16	0.47694	0.137624	-0.0692	0.0145684	1.02e-06	FALSE
50	rs1561758	RP11-300J18.1	14	88487570	C	G	8.76e-10	0.517675	0.226384	0.0533	0.0120529	4.89e-06	FALSE
51	rs2251086	RP11-507B12.1	15	61997385	T	C	5.45e-22	0.687028	0.670821	-0.1196	0.0117818	1.64e-24	FALSE
52	rs1870293	SETD1A	16	30970941	T	C	3.52e-24	0.0683267	0.223316	-0.1131	0.0234296	6.92e-07	FALSE
52	rs17855121	STX1B	16	31004169	T	C	2.26e-11	0.0543327	0.361756	0.1	0.0316965	0.0008027	FALSE
53	rs34133110	NOD2	16	50743919	T	C	1.27e-09	0.55614	0.630057	-0.059	0.00890007	1.69e-11	FALSE
54	rs4784223	TOX3	16	52575907	A	G	9.65e-12	0.663535	0.0642444	-0.0593	0.0164841	0.0001607	FALSE
54	rs3104776	CASC16	16	52631462	A	G	3.88e-12	0.703483	0.440326	-0.0649	0.00862453	2.64e-14	FALSE
55	rs850731	ITGA2B	17	42454270	T	C	6.65e-10	0.0159684	0.362782	-0.0392	0.0247328	0.05649	FALSE
56	rs62066707	CTD-2020K17.1	17	43273992	A	T	8.54e-11	0.4644	0.967013	-0.0692	0.00987803	1.23e-12	FALSE
56	rs721579	MAP3K14	17	43370481	T	C	1.47e-10	0.00099634	0.357251	-0.015	0.092661	0.5643	FALSE
56	rs8327	ARHGAP27	17	43472507	A	G	3.89e-11	0.218477	0.063467	-0.041	0.0366905	0.1319	FALSE
56	rs62053943	CRHR1:RP11-105N13.4	17	43744203	T	C	1.28e-69	0.682861	0.84923	-0.2652	0.0147198	7.22e-73	FALSE
56	rs55818489	CRHR1:RP11-105N13.4	17	43841308	C	G	9.28e-16	0.159033	0.180979	0.0659	0.0253604	0.004681	FALSE
56	rs7225082	CRHR1:RP11-105N13.4	17	43848495	T	G	6.42e-16	0.430888	0.446108	-0.0774	0.00904652	5.85e-18	FALSE
56	rs9904290	MAPT	17	44002271	A	G	2.17e-20	0.00853918	0.277369	0.0495	0.0274786	0.03582	FALSE
56	rs242557	MAPT	17	44019712	A	G	1.66e-10	0.1229	0.318404	0.0424	0.0177142	0.008343	FALSE
56	rs713522	MAPT	17	44065263	T	C	1.04e-38	1.88e-08	0.313608	0.0666	0.0424628	0.05839	FALSE
56	rs56087321	MAPT	17	44084403	C	G	2.72e-18	0.115101	0.496317	0.0709	0.018984	9.4e-05	FALSE
56	rs199453	NSF	17	44800946	T	C	1.38e-61	6.65e-18	0.00096556	-0.0498	0.379511	0.4478	FALSE
57	rs61169879	BRIP1	17	59917366	T	C	2.04e-10	0.00060925	0.239063	0.0491	0.038347	0.1002	FALSE
58	rs8091977	ASXL3	18	31359414	T	C	3.67e-09	0.0494344	0.0692389	-0.0367	0.0269232	0.08642	FALSE
59	rs4588066	RIT2	18	40672964	A	G	2.14e-28	0.587721	0.688708	0.0984	0.00854565	5.57e-31	FALSE
60	rs55818311	SPPL2B	19	2341047	T	C	1.29e-09	0.662466	0.144973	-0.0677	0.0145218	1.57e-06	FALSE
61	rs6060983	MYLK2	20	30420924	T	C	3.86e-09	0.0354018	0.14904	0.0693	0.0374744	0.03221	TRUE
62	rs1736020	AJ006998.2	21	16812552	A	C	1.12e-09	4.74e-05	0.638278	0.0057	0.00474247	0.8853	TRUE
63	rs2248244	DYRK1A	21	38852361	A	G	6.49e-10	0.44225	0.0776047	0.0524	0.0183944	0.002195	FALSE

### Sheet: All Novel Lead SNPs
rsID	Nearest Gene	CHR	BP	A1	A2	CHR:BP:A1:A2	BETA(RE)	SE	P(RE)	P(MR-MEGA)	P(ANC-HET)	P(RES-HET)
rs11164870	MTF2	1	93552187	C	G	1:93552187:C:G	0.0543	0.00856542	1.15e-10	2.64e-09	0.229385	0.928073
rs6806917	RP11-360P21.2	3	178861417	T	C	3:178861417:T:C	-0.0699	0.0111237	1.65e-10	3.43e-09	0.215104	0.761596
rs16843452	ADD1	4	2849168	T	C	4:2849168:T:C	-0.0682	0.0118326	4.11e-09	3.19e-07	0.747369	0.687189
rs6469271	SYBU	8	110644774	T	C	8:110644774:T:C	-0.0562	0.00971426	3.62e-09	2.04e-07	0.590042	0.953995
rs1078514	IRS2	13	110463168	T	C	13:110463168:T:C	0.0676	0.0261135	0.004817	2.3e-09	0.00530367	0.261123
rs28648524	USP8:RP11-562A8.5	15	50787409	A	T	15:50787409:A:T	0.0635	0.0104638	6.45e-10	2.58e-08	0.405865	0.660885
rs11650438	PIGL	17	16234260	A	G	17:16234260:A:G	0.0501	0.00860754	2.93e-09	1.46e-07	0.528304	0.287508
rs4485435	FASN	17	80045086	C	G	17:80045086:C:G	0.0817	0.0139893	2.61e-09
rs6060983	MYLK2	20	30420924	T	C	20:30420924:T:C	0.0693	0.0374744	0.03221	3.86e-09	0.0354018	0.14904
rs1736020	AJ006998.2	21	16812552	A	C	21:16812552:A:C	0.0057	0.00474247	0.8853	1.12e-09	4.74e-05	0.638278
rs73174657	Y_RNA	22	41434158	A	G	22:41434158:A:G	-0.0587	0.0101617	3.81e-09	4.9e-07	0.982548	0.655197
rs10775809	PPP6R2	22	50808017	A	T	22:50808017:A:T	0.0917	0.0149314	4.09e-10	5.61e-08	0.94333	0.903246

### Sheet: Suggestive Loci - Lead SNPs (FE
rsID	PASS*	novel	Nearest Gene	CHR	BP	A1	A2	BETA(FE)	SE(FE)	P(FE)	P(RE)
rs578139575	TRUE	TRUE	RP11-182I10.3	1	65438868	G	A	-1.2899	0.239749	3.72e-08	3.72e-08
rs73919910	TRUE	TRUE	HS1BP3	2	20775450	G	C	-0.5373	0.0984391	2.405e-08	2.405e-08
rs9309337	TRUE	TRUE	XPO1	2	61763207	T	C	0.054	0.00976392	1.596e-08	1.596e-08
rs4284873	TRUE	TRUE	NFU1	2	69663305	A	G	0.0484	0.0086325	1.031e-08	1.031e-08
rs353128	TRUE	TRUE	SCN2A	2	166138608	A	G	0.0472	0.00872171	3.12e-08	3.12e-08
rs13083798	TRUE	TRUE	PBRM1	3	52649748	A	G	-0.0448	0.00830574	3.448e-08	3.448e-08
rs1097312	TRUE	TRUE	ZFYVE16	5	79725040	C	G	0.0938	0.0175977	4.904e-08	4.904e-08
rs9401855	TRUE	TRUE	NCOA7	6	126232063	A	G	0.048	0.00889276	3.376e-08	3.376e-08
rs7947308	TRUE	TRUE	BRSK2	11	1478565	T	C	0.0594	0.0107367	1.579e-08	1.579e-08
rs150361576	TRUE	TRUE	PLEKHA5	12	19461751	C	G	0.9568	0.174741	2.181e-08	2.181e-08
rs9535211	TRUE	FALSE	CAB39L	13	49939903	T	C	-0.0581	0.0103977	1.15e-08	1.15e-08
rs6491344	TRUE	FALSE	MBNL2	13	97914387	A	G	-0.0519	0.009427	1.841e-08	1.841e-08
rs11623188	TRUE	TRUE	CHD8	14	21877330	C	G	-0.0618	0.010903	7.217e-09	7.217e-09
rs77351827	TRUE	FALSE	CRLS1	20	6006041	T	C	0.075	0.0134424	1.207e-08	1.207e-08
rs1413146	TRUE	TRUE	SULF2	20	46407290	T	C	0.0499	0.00884991	8.578e-09	8.578e-09
rs9305690	TRUE	TRUE	DSCAM	21	41430388	A	G	-0.0484	0.00894899	3.179e-08	3.179e-08
rs2837730	TRUE	TRUE	DSCAM	21	41962744	T	C	0.0508	0.00871468	2.784e-09	7.304e-07
rs76116224	FALSE	FALSE	KCNS3	2	18147848	A	T	0.1012	0.018224	1.403e-08	0.2373
rs2113417	FALSE	FALSE	KCNIP3	2	95999856	A	G	0.0617	0.0108651	6.785e-09	0.04827
rs10173157	FALSE	TRUE	ACVR1	2	158655202	A	G	0.0667	0.0117362	6.608e-09	3.176e-05
rs4547489	FALSE	TRUE	RBMS1	2	161159225	A	G	-0.049	0.00861974	6.555e-09	0.03308
rs1722659	FALSE	TRUE	AC009313.2	2	161825001	T	C	0.0598	0.0102432	2.641e-09	0.0004778
rs558910451	FALSE	TRUE	HECW2	2	197371847	G	A	2.5272	0.471997	4.295e-08	0.04553
rs2082091	FALSE	TRUE	PTH2R:AC019185.4	2	209402967	A	G	-0.0782	0.0145175	3.59e-08	7.645e-05
rs7651161	FALSE	FALSE	ZNF589	3	48333546	T	C	-0.0508	0.00922543	1.83e-08	0.02963
rs1450522	FALSE	FALSE	SPTSSB	3	161077630	A	G	-0.0517	0.00866249	1.199e-09	0.005599
rs13107325	FALSE	TRUE	SLC39A8	4	103188709	T	C	-0.0992	0.017843	1.352e-08	0.04684
rs17155009	FALSE	FALSE	EIF3KP1	5	102374144	T	C	-0.0527	0.00939175	1.004e-08	1.143e-06
rs13180906	FALSE	TRUE	RP11-284A20.1	5	124245633	T	C	0.0523	0.00905712	3.86e-09	5.969e-05
rs4835682	FALSE	TRUE	REEP2	5	137784254	T	C	-0.0487	0.00874312	1.273e-08	0.0005871
rs12540307	FALSE	FALSE	TPST1	7	65662767	T	C	-0.111	0.0190396	2.772e-09	0.0002391
rs384752	FALSE	FALSE	FAM49B	8	130877770	T	C	-0.0511	0.00880336	3.226e-09	1.674e-05
rs9696799	FALSE	TRUE	CACNA1B	9	141015604	A	G	0.0731	0.0135606	3.511e-08	0.002587
rs2296887	FALSE	FALSE	GBF1	10	104005410	T	C	-0.0621	0.0109991	8.216e-09	0.133
rs138017112	FALSE	FALSE	RP11-630C16.2	12	42295779	C	G	0.3699	0.0563889	2.694e-11	0.001216
rs117903017	FALSE	TRUE	MEG3	14	101240646	A	G	0.0992	0.0172101	4.106e-09	0.0006729
rs6497339	FALSE	FALSE	SYT17	16	19277493	A	T	0.0582	0.00934127	2.326e-10	0.08684
rs11646653	FALSE	FALSE	RABEP2	16	28922149	T	C	0.0563	0.00955183	1.883e-09	0.003964
rs12944773	FALSE	TRUE	AC091199.1	17	36136832	C	T	-0.1068	0.0199889	4.572e-08	0.0894
rs74632503	FALSE	TRUE	RECQL5	17	73626925	T	G	2.3171	0.409693	7.761e-09	0.2957
* Defined as P < 1e-6 in RE
