## Supplementary Tables and Figures for "Multi-ancestry genome-wide meta-analysis in Parkinson’s disease": Table S3 - 99_ Credible Sets in 63 MR-MEGA loci.xlsx

### Sheet: NumSNPs per Loci
Locus	NumSNPs	NumSNPs in 99% Credible Set
1	508	116
2*	28	5		* Loci 2-4 were previously reported in Nalls et al. 2019 as a single locus. As such they were not considered a single variant 99% credible set.
3*	1	1
4*	1	1
5	66	5
6	243	73
7	250	3
8	1219	5
9	44	7
10	387	38
11	6	1
12	559	3
13	52	2
14	381	82
15	221	36
16	123	37
17	214	66
18	323	6
19	926	1
20	732	4
21	326	139
22	1013	4
23	1483	1
24	121	2
25	131	6
26	1072	19
27	99	43
28	957	57
29	132	4
30	599	8
31	275	2
32	564	32
33	246	16
34	242	23
35	183	47
36	923	23
37	666	37
38	130	57
39	683	10
40	79	16
41	110	26
42	352	3
43	1508	4
44	901	8
45	1371	1
46	288	12
47	155	14
48	467	136
49	326	43
50	649	47
51	252	6
52	358	36
53	96	17
54	217	76
55	22	15
56	1060	1
57	321	74
58	303	49
59	603	2
60	1	1
61	363	84
62	25	9
63	292	27

### Sheet: SNPs in 99% Credible Sets
Locus	Chromosome	Position	A1	A2	P(MR-MEGA)
1	1	93552187	C	G	2.64e-09
1	1	93799239	A	G	5.61e-09
1	1	93546299	T	G	4.56e-09
1	1	93652785	T	C	4.78e-09
1	1	93558818	A	G	4.93e-09
1	1	93620393	A	G	5.04e-09
1	1	93725053	T	C	5.74e-09
1	1	93584606	A	G	5.81e-09
1	1	93587435	T	C	6.03e-09
1	1	93555682	T	C	6.26e-09
1	1	93581024	T	C	6.4e-09
1	1	93634009	A	G	6.54e-09
1	1	93736555	T	C	6.61e-09
1	1	93638400	A	G	7.01e-09
1	1	93683210	A	G	7.41e-09
1	1	93543483	C	G	7.98e-09
1	1	93573493	A	G	8.06e-09
1	1	93676578	A	G	8.4e-09
1	1	93715219	A	G	8.72e-09
1	1	93694789	C	G	8.81e-09
1	1	93706713	T	C	9.59e-09
1	1	93805201	T	G	9.82e-09
1	1	93580879	T	C	1.09e-08
1	1	93544131	T	C	1.11e-08
1	1	93745535	T	C	1.22e-08
1	1	93628062	A	G	1.26e-08
1	1	93578402	T	C	1.29e-08
1	1	93652544	A	C	1.31e-08
1	1	93641124	T	C	1.33e-08
1	1	93639101	T	G	1.38e-08
1	1	93763896	T	C	1.4e-08
1	1	93663458	A	G	1.55e-08
1	1	93769327	A	G	1.59e-08
1	1	93539383	A	G	1.6e-08
1	1	93645182	T	C	1.6e-08
1	1	93621483	A	G	1.68e-08
1	1	93756192	A	G	1.7e-08
1	1	93779805	T	C	1.79e-08
1	1	93644410	T	C	1.8e-08
1	1	93630172	A	G	1.85e-08
1	1	93658989	A	C	1.93e-08
1	1	93646207	T	C	1.97e-08
1	1	93661342	A	C	1.99e-08
1	1	93656588	A	G	1.99e-08
1	1	93655522	A	G	2.04e-08
1	1	93814411	A	G	2.94e-08
1	1	93778663	A	G	2.19e-08
1	1	93651547	T	C	2.24e-08
1	1	93649732	A	G	2.35e-08
1	1	93854517	T	C	3.23e-08
1	1	93676314	A	G	3.24e-08
1	1	93651461	T	G	2.43e-08
1	1	93820684	A	G	3.46e-08
1	1	93659762	A	G	2.58e-08
1	1	93682878	A	G	2.65e-08
1	1	93738948	A	G	2.71e-08
1	1	93669218	T	C	2.76e-08
1	1	93687091	T	G	2.9e-08
1	1	93684089	T	C	2.91e-08
1	1	93676011	T	C	3.07e-08
1	1	93716383	A	C	3.14e-08
1	1	93700212	T	C	3.17e-08
1	1	93663604	A	G	3.33e-08
1	1	93677269	A	G	3.39e-08
1	1	93719430	A	C	3.45e-08
1	1	93728758	A	T	3.47e-08
1	1	93617403	T	G	3.49e-08
1	1	93658096	A	C	3.53e-08
1	1	93778794	A	G	3.67e-08
1	1	93724924	A	G	3.69e-08
1	1	93713917	A	G	3.72e-08
1	1	93743434	A	T	3.74e-08
1	1	93837133	T	C	5.06e-08
1	1	93715818	C	G	3.8e-08
1	1	93759228	T	C	3.82e-08
1	1	93786714	A	G	3.88e-08
1	1	93616202	T	C	3.89e-08
1	1	93786764	T	G	3.93e-08
1	1	93771629	A	G	3.94e-08
1	1	93761896	A	G	3.95e-08
1	1	93751280	A	G	3.99e-08
1	1	93772001	T	C	4.06e-08
1	1	93781768	A	G	4.1e-08
1	1	93539656	T	G	5.64e-08
1	1	93648728	T	C	4.22e-08
1	1	93784901	A	G	5.68e-08
1	1	93777724	T	C	4.25e-08
1	1	93731895	A	G	4.28e-08
1	1	93628013	C	G	4.37e-08
1	1	93770880	A	G	4.4e-08
1	1	93787770	A	G	4.41e-08
1	1	93780591	A	G	4.43e-08
1	1	93630510	T	C	4.44e-08
1	1	93727579	A	G	4.45e-08
1	1	93644843	C	G	6.05e-08
1	1	93774812	A	C	4.53e-08
1	1	93666349	T	C	4.58e-08
1	1	93798496	T	G	4.74e-08
1	1	93652703	A	G	4.75e-08
1	1	93627727	T	C	4.79e-08
1	1	93853015	C	G	6.63e-08
1	1	93791437	C	G	5.3e-08
1	1	93795166	A	T	5.31e-08
1	1	93717746	T	C	5.32e-08
1	1	93802781	A	G	5.41e-08
1	1	93850283	A	C	7.43e-08
1	1	93801092	T	C	6.08e-08
1	1	93639596	T	C	6.32e-08
1	1	93747683	T	G	6.51e-08
1	1	93802264	A	T	6.78e-08
1	1	93624374	T	C	6.89e-08
1	1	93847420	A	G	1.3e-07
1	1	93817946	A	G	1.55e-07
1	1	93848513	T	C	1.56e-07
1	1	93842023	A	C	1.8e-07
1	1	93845674	A	C	1.87e-07
2	1	155033317	T	C	4.63e-12
2	1	155033572	A	G	4.87e-11
2	1	155033334	A	G	1.93e-10
2	1	155029253	A	C	1.47e-10
2	1	155024309	C	G	2.34e-10
3	1	155388851	A	T	3.85e-68
4	1	156063880	A	C	2.57e-10
5	1	161469054	C	G	2.3e-11
5	1	161478859	T	C	6.43e-11
5	1	161479745	A	G	1.25e-10
5	1	161470042	T	C	9.77e-10
5	1	161470505	C	G	1.14e-09
6	1	171673236	A	G	1.96e-09
6	1	171668951	A	G	6.31e-09
6	1	171670823	A	T	5.51e-09
6	1	171674241	T	G	6.17e-09
6	1	171673272	A	C	7.87e-09
6	1	171674338	T	C	8.25e-09
6	1	171694566	A	C	1.36e-08
6	1	171685491	T	C	1.56e-08
6	1	171684506	A	G	1.66e-08
6	1	171700047	A	T	1.73e-08
6	1	171683611	A	G	1.76e-08
6	1	171688790	A	C	1.76e-08
6	1	171674607	T	C	1.9e-08
6	1	171679465	A	C	2.01e-08
6	1	171713468	A	C	2.74e-08
6	1	171706706	A	G	2.19e-08
6	1	171673054	T	C	2.2e-08
6	1	171697497	T	C	2.33e-08
6	1	171719769	T	C	2.94e-08
6	1	171714111	T	C	3.33e-08
6	1	171711152	A	C	3.35e-08
6	1	171716185	T	C	4.76e-08
6	1	171710405	T	C	3.63e-08
6	1	171713824	A	C	3.79e-08
6	1	171689156	A	T	5.16e-08
6	1	171668813	A	G	4.11e-08
6	1	171715585	A	G	5.52e-08
6	1	171728983	A	G	4.22e-08
6	1	171714002	T	G	4.23e-08
6	1	171716724	T	C	6.14e-08
6	1	171718031	A	G	4.87e-08
6	1	171667160	A	G	4.97e-08
6	1	171725830	T	C	5.1e-08
6	1	171717417	T	C	5.23e-08
6	1	171701487	T	C	7.76e-08
6	1	171720978	T	C	6.55e-08
6	1	171714521	C	G	6.68e-08
6	1	171666647	A	C	6.68e-08
6	1	171713808	C	G	7.97e-08
6	1	171716574	A	G	7.99e-08
6	1	171716779	C	G	8.13e-08
6	1	171713893	T	C	1.09e-07
6	1	171724645	A	C	1.12e-07
6	1	171714200	A	G	1.31e-07
6	1	171720586	C	G	1.37e-07
6	1	171717534	A	C	1.39e-07
6	1	171719954	T	C	1.45e-07
6	1	171720909	C	G	1.53e-07
6	1	171668002	T	C	2.14e-07
6	1	171671463	T	G	1.67e-07
6	1	171696112	T	C	1.77e-07
6	1	171719798	T	G	3.02e-07
6	1	171685571	T	C	3.32e-07
6	1	171654456	A	G	4.59e-07
6	1	171652759	A	G	3.53e-07
6	1	171684359	T	G	3.83e-07
6	1	171679958	A	G	3.93e-07
6	1	171698647	A	G	4.15e-07
6	1	171687597	T	C	4.19e-07
6	1	171651372	T	G	4.24e-07
6	1	171687336	T	C	4.46e-07
6	1	171723809	T	C	6.06e-07
6	1	171684769	T	C	4.54e-07
6	1	171666832	A	G	4.57e-07
6	1	171680382	T	C	4.61e-07
6	1	171683194	T	C	4.62e-07
6	1	171698822	T	C	4.72e-07
6	1	171702864	T	C	4.85e-07
6	1	171701129	A	G	5.25e-07
6	1	171689486	T	G	5.74e-07
6	1	171674774	A	G	5.89e-07
6	1	171677177	T	C	5.94e-07
6	1	171698837	T	C	6.02e-07
7	1	205663478	A	G	1.98e-32
7	1	205660940	T	C	7.65e-32
7	1	205661418	T	C	6.68e-31
8	1	226916078	T	C	2.85e-24
8	1	226919119	A	G	3.94e-24
8	1	226923264	A	G	6.98e-24
8	1	226921530	C	G	7.49e-24
8	1	226920730	T	C	8.61e-24
9	1	232669682	T	G	1.35e-17
9	1	232669231	T	C	2.75e-17
9	1	232669272	A	T	7.7e-17
9	1	232671213	T	C	7.87e-17
9	1	232671405	A	G	8.72e-17
9	1	232657647	T	C	8.4e-16
9	1	232657733	A	G	9.23e-16
10	2	102396963	A	T	1.67e-12
10	2	102413116	T	C	3.08e-12
10	2	102409288	A	G	3.35e-12
10	2	102440166	A	G	3.67e-12
10	2	102322764	A	T	3.72e-12
10	2	102306675	A	G	4.13e-12
10	2	102421721	T	C	4.78e-12
10	2	102305953	A	G	4.79e-12
10	2	102437513	A	G	5.08e-12
10	2	102302650	T	C	6.04e-12
10	2	102421978	T	C	6.05e-12
10	2	102382499	A	G	7.24e-12
10	2	102427022	T	C	7.3e-12
10	2	102389681	A	G	7.46e-12
10	2	102430771	C	G	7.66e-12
10	2	102345345	A	G	7.7e-12
10	2	102344967	T	C	7.74e-12
10	2	102319730	T	G	8.07e-12
10	2	102378535	A	C	8.24e-12
10	2	102370764	T	C	1.19e-11
10	2	102349515	T	G	9.02e-12
10	2	102420948	A	T	9.15e-12
10	2	102426591	T	G	9.2e-12
10	2	102377069	A	G	9.43e-12
10	2	102352081	C	G	9.89e-12
10	2	102312403	T	C	9.94e-12
10	2	102378374	A	G	1.02e-11
10	2	102378744	A	C	1.02e-11
10	2	102304852	A	G	1.07e-11
10	2	102306462	T	C	1.14e-11
10	2	102436119	A	G	1.16e-11
10	2	102353345	T	G	1.23e-11
10	2	102331772	T	C	1.32e-11
10	2	102325324	T	C	2.03e-11
10	2	102330311	A	G	2.14e-11
10	2	102315321	T	C	2.27e-11
10	2	102315933	A	T	3.45e-11
10	2	102338377	A	G	4.15e-11
11	2	135464616	A	G	5.29e-12
12	2	169120541	A	T	3.5e-42
12	2	169119609	C	G	9.17e-41
12	2	169129145	T	G	1.96e-40
13	3	28705690	T	C	6.35e-12
13	3	28700178	A	G	8.3e-12
14	3	48748989	T	G	3.43e-09
14	3	48730116	T	C	6.2e-09
14	3	48744484	A	G	7.94e-09
14	3	48724811	T	C	1.02e-08
14	3	48924900	A	G	1.38e-08
14	3	48757291	A	G	1.04e-08
14	3	48863835	T	C	1.25e-08
14	3	48735558	T	C	1.34e-08
14	3	48844077	A	G	1.36e-08
14	3	48749543	T	C	1.38e-08
14	3	48727112	A	G	1.94e-08
14	3	48836392	C	G	1.5e-08
14	3	48778027	A	G	1.54e-08
14	3	48850443	A	T	1.55e-08
14	3	48878407	T	G	1.57e-08
14	3	48845251	T	C	1.59e-08
14	3	48972892	A	G	1.6e-08
14	3	49035211	A	G	2.18e-08
14	3	48986399	A	T	1.65e-08
14	3	48956862	C	G	1.66e-08
14	3	48900347	A	G	1.68e-08
14	3	48957147	A	G	1.71e-08
14	3	48960938	A	T	1.73e-08
14	3	48897595	A	G	1.87e-08
14	3	48952284	T	C	1.89e-08
14	3	48905161	A	G	1.94e-08
14	3	48937790	T	C	1.94e-08
14	3	48890681	T	C	1.96e-08
14	3	48890119	T	C	1.96e-08
14	3	48891275	T	C	1.97e-08
14	3	48920127	T	C	2.02e-08
14	3	49044767	T	C	2.37e-08
14	3	48992582	T	C	2.38e-08
14	3	48888121	A	C	2.41e-08
14	3	49013383	A	G	2.47e-08
14	3	48992855	T	G	2.55e-08
14	3	48977398	T	G	2.6e-08
14	3	49135961	C	G	2.81e-08
14	3	48844059	A	G	2.87e-08
14	3	48934102	T	C	3.08e-08
14	3	48962128	T	G	4.16e-08
14	3	49016056	A	G	3.13e-08
14	3	48817289	T	C	4.26e-08
14	3	48779715	T	C	3.19e-08
14	3	48996606	T	C	3.29e-08
14	3	48872998	A	G	3.32e-08
14	3	49035885	T	C	3.52e-08
14	3	48838267	A	G	3.75e-08
14	3	48954074	A	G	3.78e-08
14	3	48819668	A	C	3.87e-08
14	3	48871664	A	C	3.9e-08
14	3	48852639	A	G	4.1e-08
14	3	49097582	T	C	5.5e-08
14	3	49030828	A	C	4.13e-08
14	3	49052785	A	T	4.16e-08
14	3	48911125	T	C	4.19e-08
14	3	48857805	T	C	4.2e-08
14	3	48906469	T	G	4.22e-08
14	3	49109593	A	T	4.33e-08
14	3	49025101	A	C	4.5e-08
14	3	49088112	T	C	4.53e-08
14	3	48919232	A	G	4.65e-08
14	3	48952385	A	G	4.71e-08
14	3	48893780	T	C	4.75e-08
14	3	48926816	A	G	4.79e-08
14	3	49134914	T	G	4.88e-08
14	3	49097783	T	C	5.41e-08
14	3	48996137	A	G	5.69e-08
14	3	49114544	T	C	6.29e-08
14	3	48988760	T	C	6.31e-08
14	3	49004723	A	G	6.41e-08
14	3	49075988	C	G	6.85e-08
14	3	48780081	A	G	7e-08
14	3	49032205	C	G	7.67e-08
14	3	49105136	A	G	8.04e-08
14	3	48979231	A	G	9.44e-08
14	3	49045355	T	C	1.3e-07
14	3	49081247	T	C	9.98e-08
14	3	48787219	A	G	1.05e-07
14	3	48801840	T	C	1.29e-07
14	3	48884147	T	C	1.41e-07
14	3	48914238	A	G	1.42e-07
15	3	122196892	T	C	9.12e-11
15	3	122201610	C	G	4e-10
15	3	122226160	C	G	5.7e-10
15	3	122230495	A	T	5.94e-10
15	3	122186439	T	C	5.99e-10
15	3	122213955	T	G	6.68e-10
15	3	122186896	T	C	6.87e-10
15	3	122217851	A	T	7.23e-10
15	3	122268628	T	C	7.96e-10
15	3	122187501	T	C	8.13e-10
15	3	122135255	T	G	6.93e-10
15	3	122167127	T	C	8.66e-10
15	3	122171941	A	G	8.78e-10
15	3	122177846	T	C	8.89e-10
15	3	122138061	A	G	8.9e-10
15	3	122181797	T	C	1.22e-09
15	3	122136935	T	C	9.28e-10
15	3	122140919	T	C	9.37e-10
15	3	122145470	A	C	9.46e-10
15	3	122149614	A	G	1.01e-09
15	3	122177865	A	G	1.02e-09
15	3	122129203	A	G	1.16e-09
15	3	122130141	C	G	1.17e-09
15	3	122156456	A	G	1.33e-09
15	3	122237033	A	T	1.88e-09
15	3	122222250	A	C	2.41e-09
15	3	122255708	A	G	2.9e-09
15	3	122264591	T	C	3.12e-09
15	3	122262896	A	T	3.3e-09
15	3	122262599	T	C	3.43e-09
15	3	122267546	A	G	4.37e-09
15	3	122265675	C	G	4.5e-09
15	3	122283735	A	T	4.64e-09
15	3	122275822	T	C	3.7e-09
15	3	122275556	T	C	3.86e-09
15	3	122275916	A	G	3.87e-09
16	3	151112968	A	C	4.69e-11
16	3	151108552	C	G	7.82e-11
16	3	151111173	T	C	9.58e-11
16	3	151109424	A	C	1.08e-10
16	3	151109711	A	G	1.09e-10
16	3	151103370	A	G	1.1e-10
16	3	151104216	T	C	1.36e-10
16	3	151106732	T	C	1.72e-10
16	3	151101083	A	G	1.83e-10
16	3	151124432	T	G	2.15e-10
16	3	151123497	T	C	2.16e-10
16	3	151108965	A	T	2.29e-10
16	3	151124946	T	C	2.35e-10
16	3	151130220	A	G	2.64e-10
16	3	151096112	T	C	2.65e-10
16	3	151115452	T	C	2.69e-10
16	3	151101358	T	G	2.7e-10
16	3	151116816	A	G	2.71e-10
16	3	151129663	A	G	2.78e-10
16	3	151117562	A	C	2.79e-10
16	3	151101691	T	C	3.39e-10
16	3	151101746	T	C	3.43e-10
16	3	151097391	A	G	3.46e-10
16	3	151114544	A	C	3.49e-10
16	3	151114610	C	G	4.08e-10
16	3	151132544	T	C	4.2e-10
16	3	151123388	T	G	4.77e-10
16	3	151100956	A	G	4.95e-10
16	3	151114597	C	G	5.19e-10
16	3	151103938	A	T	7.54e-10
16	3	151114554	T	G	6.15e-10
16	3	151118467	T	C	6.2e-10
16	3	151090424	A	G	6.43e-10
16	3	151131222	A	G	9.89e-10
16	3	151100677	T	G	1.08e-09
16	3	151109442	A	T	1.01e-09
16	3	151096164	A	T	1.06e-09
17	3	178943068	A	G	2.86e-09
17	3	178861417	T	C	3.43e-09
17	3	178820868	C	G	3.61e-09
17	3	178930087	T	C	4.02e-09
17	3	178822068	T	G	4.18e-09
17	3	178818469	A	T	4.67e-09
17	3	178907571	T	G	4.88e-09
17	3	178827376	A	G	5.16e-09
17	3	178854075	A	C	5.27e-09
17	3	178900193	T	C	6.35e-09
17	3	178925677	A	G	6.37e-09
17	3	178930725	T	G	6.65e-09
17	3	178847456	A	G	6.71e-09
17	3	178938747	A	T	6.8e-09
17	3	178840593	A	G	7.07e-09
17	3	178940494	A	G	7.56e-09
17	3	178855776	T	G	7.57e-09
17	3	178957783	T	C	7.68e-09
17	3	178921158	A	G	8.41e-09
17	3	178938554	A	T	8.43e-09
17	3	178927149	T	C	8.55e-09
17	3	178863688	T	C	8.64e-09
17	3	178874874	T	C	9.1e-09
17	3	178948770	C	G	9.3e-09
17	3	178955783	T	C	9.39e-09
17	3	178875400	A	G	9.7e-09
17	3	178887687	A	G	9.91e-09
17	3	178871906	T	C	1.01e-08
17	3	178891074	T	C	1.03e-08
17	3	178875000	A	C	1.06e-08
17	3	178891409	A	G	1.21e-08
17	3	178925374	A	G	1.62e-08
17	3	178873855	C	G	1.24e-08
17	3	178891421	A	G	1.25e-08
17	3	178873365	T	G	1.31e-08
17	3	178917005	A	G	1.39e-08
17	3	178931207	A	G	1.4e-08
17	3	178877856	T	C	1.42e-08
17	3	178890650	A	G	1.45e-08
17	3	178922222	T	G	1.51e-08
17	3	178932348	A	G	1.51e-08
17	3	178905519	A	G	1.57e-08
17	3	178891270	A	G	1.69e-08
17	3	178948615	T	C	1.73e-08
17	3	178948583	T	C	1.84e-08
17	3	178925022	T	C	1.89e-08
17	3	178907849	A	G	1.91e-08
17	3	178886709	T	C	2.6e-08
17	3	178930352	A	G	1.96e-08
17	3	178957969	A	G	1.98e-08
17	3	178912661	A	G	2.02e-08
17	3	178960260	T	C	2.11e-08
17	3	178958965	T	C	2.27e-08
17	3	178914879	T	C	2.4e-08
17	3	178935799	T	C	2.48e-08
17	3	178887849	T	C	3.37e-08
17	3	178960607	A	G	2.63e-08
17	3	178962517	T	C	2.76e-08
17	3	178959048	A	G	2.85e-08
17	3	178891317	A	C	3.16e-08
17	3	178963077	A	C	4.16e-08
17	3	178881270	T	G	4.29e-08
17	3	178882060	A	C	4.38e-08
17	3	178963585	T	C	4.52e-08
17	3	178878642	A	C	4.66e-08
17	3	178963396	T	G	4.83e-08
18	3	182760073	T	G	5.61e-50
18	3	182746208	T	C	1.55e-49
18	3	182762437	A	G	1.67e-49
18	3	182748495	A	T	1.91e-49
18	3	182730291	A	G	5.28e-49
18	3	182731890	A	G	7.3e-49
19	4	951947	T	C	5.38e-75
20	4	15737348	A	G	6.12e-33
20	4	15737101	A	C	6.53e-33
20	4	15737882	T	C	7.31e-33
20	4	15730146	T	G	2.56e-32
21	4	17957688	A	T	7.71e-11
21	4	17968811	A	T	1.06e-10
21	4	17974883	T	G	1.18e-10
21	4	17994661	C	G	1.34e-10
21	4	17997066	A	G	1.39e-10
21	4	17971138	A	G	1.41e-10
21	4	17995500	T	C	1.47e-10
21	4	17977535	A	C	1.49e-10
21	4	17995312	T	C	1.49e-10
21	4	17991423	T	C	1.5e-10
21	4	17973698	T	C	1.55e-10
21	4	17992332	A	G	1.64e-10
21	4	18003812	T	C	1.65e-10
21	4	17953590	A	G	1.66e-10
21	4	17976846	A	C	1.66e-10
21	4	17948089	A	T	1.69e-10
21	4	17973899	C	G	1.72e-10
21	4	17970655	T	C	1.73e-10
21	4	18017938	A	T	1.74e-10
21	4	17974181	A	G	1.76e-10
21	4	17976779	A	G	1.79e-10
21	4	17985374	T	C	1.82e-10
21	4	17952959	T	C	1.83e-10
21	4	17990181	A	G	1.88e-10
21	4	17957576	T	C	1.89e-10
21	4	17967896	C	G	1.9e-10
21	4	17986522	T	C	1.9e-10
21	4	17984462	A	C	1.9e-10
21	4	17985189	T	C	1.91e-10
21	4	17997541	T	C	1.91e-10
21	4	17939921	T	C	1.91e-10
21	4	18017730	T	C	1.92e-10
21	4	17984316	A	C	1.92e-10
21	4	17984874	C	G	1.92e-10
21	4	18016877	A	G	1.93e-10
21	4	17984842	T	G	1.94e-10
21	4	17948668	A	G	1.97e-10
21	4	17984277	T	C	1.99e-10
21	4	17966746	T	C	2e-10
21	4	17931318	T	C	2e-10
21	4	17957698	T	C	2.03e-10
21	4	17967094	T	C	2.03e-10
21	4	17957158	A	G	2.04e-10
21	4	17976326	A	G	2.04e-10
21	4	17957354	A	G	2.11e-10
21	4	17975603	T	C	2.11e-10
21	4	18009488	A	G	2.12e-10
21	4	17947873	T	C	2.12e-10
21	4	17956017	T	C	2.13e-10
21	4	17972078	A	C	2.15e-10
21	4	17988141	A	G	2.15e-10
21	4	17958690	C	G	2.17e-10
21	4	17986863	T	C	2.21e-10
21	4	17988635	A	T	2.21e-10
21	4	17962260	A	G	2.23e-10
21	4	17940718	A	C	2.25e-10
21	4	17939302	T	C	2.25e-10
21	4	17939331	T	C	2.27e-10
21	4	17960168	A	G	2.29e-10
21	4	17948352	A	G	2.31e-10
21	4	18006052	A	G	2.31e-10
21	4	17962379	A	G	2.32e-10
21	4	18019025	T	C	2.35e-10
21	4	18018236	T	C	2.39e-10
21	4	18005608	T	C	2.48e-10
21	4	17962935	A	T	2.53e-10
21	4	17950626	A	G	2.58e-10
21	4	17951035	A	G	2.6e-10
21	4	18005966	A	G	2.61e-10
21	4	17952056	A	G	2.62e-10
21	4	17933810	C	G	2.63e-10
21	4	17959581	A	C	2.68e-10
21	4	18009798	A	T	2.74e-10
21	4	18012454	T	C	2.78e-10
21	4	17922866	A	G	2.8e-10
21	4	18007435	C	G	2.8e-10
21	4	17950850	T	C	2.8e-10
21	4	17995047	T	C	2.82e-10
21	4	17959776	T	C	2.85e-10
21	4	18008199	A	C	2.87e-10
21	4	18005019	A	C	2.9e-10
21	4	17939740	T	G	2.91e-10
21	4	18019572	T	C	2.96e-10
21	4	18006951	T	C	2.99e-10
21	4	17934394	A	T	3.11e-10
21	4	17973171	C	G	4.24e-10
21	4	17948497	T	C	3.2e-10
21	4	18019413	T	C	3.21e-10
21	4	17934461	T	C	3.22e-10
21	4	17950172	A	T	3.31e-10
21	4	17952609	C	G	3.41e-10
21	4	17961415	A	G	3.58e-10
21	4	17908413	A	G	3.69e-10
21	4	18024121	T	C	3.83e-10
21	4	17936443	T	C	3.85e-10
21	4	17936634	T	C	3.94e-10
21	4	18025368	A	T	4.12e-10
21	4	17949607	A	G	4.12e-10
21	4	17966468	A	G	5.63e-10
21	4	18016192	A	G	5.17e-10
21	4	18025029	A	G	5.84e-10
21	4	17910236	A	C	5.89e-10
21	4	17924734	T	C	6.04e-10
21	4	17874089	T	C	6.51e-10
21	4	18035250	A	G	6.71e-10
21	4	18029299	T	C	6.93e-10
21	4	18018944	T	C	7.68e-10
21	4	18030853	T	C	8.49e-10
21	4	18033488	T	C	8.97e-10
21	4	18028987	A	G	9.09e-10
21	4	17940197	A	G	9.37e-10
21	4	17940227	T	C	1.02e-09
21	4	17957200	T	C	1.17e-09
21	4	17998043	T	C	1.56e-09
21	4	17990790	T	C	1.59e-09
21	4	17974219	A	G	1.61e-09
21	4	17994298	T	C	1.83e-09
21	4	18005250	A	C	1.99e-09
21	4	17986673	A	G	2.31e-09
21	4	18013639	T	C	2.41e-09
21	4	17991679	T	C	2.43e-09
21	4	17979829	T	C	2.44e-09
21	4	17983055	A	G	2.63e-09
21	4	17932319	T	C	2.66e-09
21	4	18008700	T	C	2.66e-09
21	4	18006089	A	G	2.86e-09
21	4	17984129	T	G	3.89e-09
21	4	17973217	A	G	3.96e-09
21	4	17954822	A	G	2.97e-09
21	4	17963076	T	C	3.22e-09
21	4	17967958	A	G	3.36e-09
21	4	17947642	A	C	3.39e-09
21	4	17950968	A	G	3.41e-09
21	4	17960008	T	C	4.64e-09
21	4	18021770	A	C	3.47e-09
21	4	17956657	T	C	3.52e-09
21	4	18024031	C	G	3.9e-09
21	4	17970326	A	T	4.05e-09
21	4	17933639	T	C	4.06e-09
22	4	77198054	T	C	1.63e-19
22	4	77198986	T	C	1.66e-19
22	4	77198465	A	G	2.99e-19
22	4	77196677	A	G	3.83e-19
23	4	90626111	A	G	3.92e-170
24	4	114369065	T	C	3.43e-11
24	4	114359899	T	C	1.18e-09
25	4	170563946	T	C	1.51e-11
25	4	170565154	T	G	2.84e-11
25	4	170569481	A	T	6.35e-11
25	4	170568789	A	G	1.49e-10
25	4	170583157	A	G	4.54e-10
25	4	170569172	T	C	7.33e-10
26	5	60137959	A	G	7.36e-22
26	5	60138590	T	C	4.53e-21
26	5	60278724	A	T	9.35e-21
26	5	60264439	T	G	1.12e-20
26	5	60273923	A	C	1.17e-20
26	5	60290686	A	G	1.45e-20
26	5	60242121	A	T	1.61e-20
26	5	60297500	A	G	1.8e-20
26	5	60177302	T	C	2.97e-20
26	5	60217651	A	C	3.72e-20
26	5	60234429	T	C	2.78e-20
26	5	60232537	T	C	2.98e-20
26	5	60145817	A	G	6.27e-20
26	5	60219480	A	C	7.34e-20
26	5	60145010	A	C	7.56e-20
26	5	60170558	T	C	7.85e-20
26	5	60176548	T	C	8.4e-20
26	5	60216633	T	C	1.15e-19
26	5	60221294	A	G	1.79e-19
27	5	75599176	C	G	3.17e-12
27	5	75599208	T	C	4.75e-12
27	5	75584423	A	G	9.06e-12
27	5	75591324	A	G	1.09e-11
27	5	75594743	A	G	1.16e-11
27	5	75609167	T	C	1.83e-11
27	5	75603886	A	C	2.46e-11
27	5	75579152	A	C	2.52e-11
27	5	75580687	A	G	2.76e-11
27	5	75576716	A	G	2.84e-11
27	5	75577819	A	G	2.89e-11
27	5	75579946	T	C	2.92e-11
27	5	75577143	T	C	3.03e-11
27	5	75580409	A	C	3.13e-11
27	5	75576522	T	C	3.79e-11
27	5	75577716	A	G	3.95e-11
27	5	75615959	A	G	5.26e-11
27	5	75605182	T	G	5.44e-11
27	5	75579518	A	G	5.61e-11
27	5	75619467	T	C	7.84e-11
27	5	75611912	A	G	8.17e-11
27	5	75605152	A	G	8.19e-11
27	5	75579762	A	G	8.27e-11
27	5	75605022	T	C	8.58e-11
27	5	75606178	A	G	8.67e-11
27	5	75611354	A	G	9.25e-11
27	5	75605890	T	G	9.67e-11
27	5	75607984	T	C	9.8e-11
27	5	75614859	A	G	1.12e-10
27	5	75603216	A	G	1.29e-10
27	5	75610074	A	G	1.31e-10
27	5	75602549	A	G	1.34e-10
27	5	75614247	A	C	1.9e-10
27	5	75617889	A	C	1.43e-10
27	5	75612262	T	C	1.43e-10
27	5	75572956	A	G	1.58e-10
27	5	75602703	A	C	1.66e-10
27	5	75573566	T	G	1.89e-10
27	5	75612238	T	C	2.25e-10
27	5	75615456	A	C	2.35e-10
27	5	75611308	A	T	2.44e-10
27	5	75611597	T	C	3.37e-10
27	5	75573550	T	G	3.98e-10
28	6	27681215	A	G	8.78e-13
28	6	27683572	A	G	6.02e-12
28	6	27690453	T	G	6.27e-12
28	6	27684631	A	G	7.6e-12
28	6	27738801	A	G	1.17e-11
28	6	27730064	T	C	1.39e-11
28	6	27726467	A	G	1.06e-11
28	6	27683798	A	G	1.1e-11
28	6	27683244	A	T	1.13e-11
28	6	27675290	A	T	1.15e-11
28	6	27676309	A	G	1.25e-11
28	6	27683924	A	G	1.29e-11
28	6	27686991	A	G	1.44e-11
28	6	27719764	T	C	1.52e-11
28	6	27688809	T	C	1.64e-11
28	6	27682914	T	G	1.75e-11
28	6	27687973	A	G	1.89e-11
28	6	27677728	A	G	2.13e-11
28	6	27684654	A	G	2.24e-11
28	6	27495121	A	G	2.27e-11
28	6	27688667	A	G	2.63e-11
28	6	27676794	A	G	2.93e-11
28	6	27738806	T	C	4.18e-11
28	6	27492906	A	C	3.13e-11
28	6	27687035	T	C	3.16e-11
28	6	27746692	T	C	4.14e-11
28	6	27746590	A	T	4.75e-11
28	6	27727513	A	G	5.95e-11
28	6	27738732	A	T	8.02e-11
28	6	27715470	A	T	6.47e-11
28	6	27734954	C	G	6.77e-11
28	6	27690905	A	G	7e-11
28	6	27695329	T	C	8.08e-11
28	6	27739380	A	G	8.27e-11
28	6	27718109	A	G	9.5e-11
28	6	27715102	C	G	9.75e-11
28	6	27304586	A	T	1.13e-10
28	6	27718272	T	C	1.29e-10
28	6	27722064	T	C	1.31e-10
28	6	27740300	A	C	1.34e-10
28	6	27719375	T	G	1.51e-10
28	6	27715243	A	C	1.57e-10
28	6	27713299	C	G	1.73e-10
28	6	27728827	T	C	1.97e-10
28	6	27700559	A	G	2.12e-10
28	6	27757654	A	T	2.18e-10
28	6	27712120	A	C	2.19e-10
28	6	27714575	T	G	2.4e-10
28	6	27748010	A	G	2.57e-10
28	6	27709441	T	C	2.84e-10
28	6	27711530	T	C	2.96e-10
28	6	27741825	T	C	3.25e-10
28	6	27703291	A	G	3.28e-10
28	6	27702832	A	G	3.64e-10
28	6	27702440	A	C	3.69e-10
28	6	27749330	C	G	3.98e-10
28	6	27731755	A	C	5.74e-10
29	6	72487762	T	C	7.11e-12
29	6	72489955	T	C	8.26e-12
29	6	72479263	T	C	1.36e-10
29	6	72489033	T	C	6.49e-10
30	6	112168309	A	G	4.1e-15
30	6	112164313	A	G	6.4e-15
30	6	112161786	A	G	6.88e-15
30	6	112164441	A	G	7.18e-15
30	6	112171130	T	C	2.8e-14
30	6	112169138	A	G	4.91e-13
30	6	112110528	T	C	4.93e-13
30	6	112170222	T	C	5.73e-13
31	6	133118216	A	G	3.06e-11
31	6	133210361	T	C	1.04e-10
32	7	23300049	A	C	3.85e-28
32	7	23284237	A	G	1.13e-27
32	7	23271031	A	C	1.21e-27
32	7	23286315	A	G	1.21e-27
32	7	23264284	T	G	1.47e-27
32	7	23293746	A	G	1.67e-27
32	7	23294668	T	C	1.87e-27
32	7	23306020	T	C	2.26e-27
32	7	23322416	A	G	3.18e-27
32	7	23276785	A	G	3.63e-27
32	7	23278283	T	G	3.83e-27
32	7	23232659	T	C	3.97e-27
32	7	23294900	T	C	4.31e-27
32	7	23315639	A	G	5.59e-27
32	7	23294144	T	C	5.7e-27
32	7	23248158	T	C	7.53e-27
32	7	23260251	T	G	8.59e-27
32	7	23248036	A	G	1.18e-26
32	7	23194605	A	G	1.26e-26
32	7	23269065	A	G	1.26e-26
32	7	23262435	A	T	1.37e-26
32	7	23263474	C	G	1.62e-26
32	7	23312487	A	G	1.7e-26
32	7	23245569	A	G	1.84e-26
32	7	23316742	A	C	1.94e-26
32	7	23242830	C	G	1.99e-26
32	7	23319789	T	G	2.04e-26
32	7	23242754	A	T	2.37e-26
32	7	23244631	A	G	2.44e-26
32	7	23221870	T	C	2.52e-26
32	7	23229774	T	C	2.93e-26
32	7	23332403	T	G	3.55e-26
33	8	11712443	A	C	2.35e-14
33	8	11701278	A	G	8.14e-14
33	8	11698747	A	G	9.38e-14
33	8	11711157	A	C	1.1e-13
33	8	11708800	T	G	1.33e-13
33	8	11711149	A	C	1.55e-13
33	8	11694765	C	G	1.35e-13
33	8	11685453	A	G	1.83e-13
33	8	11690915	A	G	1.64e-13
33	8	11710629	A	T	2.33e-13
33	8	11710369	A	G	2.34e-13
33	8	11704897	T	C	3.04e-13
33	8	11704719	A	C	4.33e-13
33	8	11695060	A	G	4.99e-13
33	8	11701096	A	C	5.02e-13
33	8	11704298	T	C	1.09e-12
34	8	16701281	T	G	5.59e-17
34	8	16696660	T	C	7.27e-17
34	8	16698685	T	C	7.7e-17
34	8	16700905	A	T	8.63e-17
34	8	16698598	A	G	9e-17
34	8	16697980	A	T	1e-16
34	8	16696443	T	C	1.02e-16
34	8	16698418	T	C	1.31e-16
34	8	16700733	C	G	1.34e-16
34	8	16698710	T	C	1.43e-16
34	8	16701921	T	C	1.52e-16
34	8	16697593	T	G	1.58e-16
34	8	16696291	T	C	1.6e-16
34	8	16700937	T	C	1.85e-16
34	8	16702511	T	C	2.25e-16
34	8	16697091	A	G	2.67e-16
34	8	16710544	C	G	2.74e-16
34	8	16711396	T	C	2.74e-16
34	8	16696983	A	G	2.99e-16
34	8	16697579	T	G	3.69e-16
34	8	16710258	T	C	3.97e-16
34	8	16712292	A	G	5.13e-16
34	8	16712361	T	G	5.77e-16
35	8	22453426	A	G	6.26e-11
35	8	22454826	A	G	1.42e-10
35	8	22471824	A	G	4.81e-10
35	8	22456517	C	G	5.52e-10
35	8	22453223	A	C	5.89e-10
35	8	22452704	A	G	1.28e-09
35	8	22452357	T	G	1.73e-09
35	8	22451688	C	G	2e-09
35	8	22475657	T	C	2.03e-09
35	8	22473158	T	C	2.56e-09
35	8	22525980	T	C	3.94e-09
35	8	22477807	T	C	4.12e-09
35	8	22449484	T	C	4.19e-09
35	8	22464390	T	C	5.48e-09
35	8	22465160	C	G	6.69e-09
35	8	22479988	C	G	7.01e-09
35	8	22463912	T	C	7.17e-09
35	8	22473850	T	C	7.39e-09
35	8	22471399	T	C	7.55e-09
35	8	22479461	T	C	8.12e-09
35	8	22473465	T	C	8.82e-09
35	8	22475627	A	G	8.91e-09
35	8	22477778	A	G	9.2e-09
35	8	22457388	A	G	9.34e-09
35	8	22457804	T	C	1.14e-08
35	8	22534178	T	C	1.17e-08
35	8	22462755	A	C	1.24e-08
35	8	22520682	T	C	1.31e-08
35	8	22465427	T	C	1.54e-08
35	8	22463623	T	C	1.81e-08
35	8	22466488	T	G	2.54e-08
35	8	22470308	A	G	1.92e-08
35	8	22465385	T	C	1.96e-08
35	8	22462852	T	C	2.18e-08
35	8	22467870	A	T	2.23e-08
35	8	22463697	C	G	2.28e-08
35	8	22467760	C	G	2.33e-08
35	8	22484949	T	C	2.67e-08
35	8	22529695	A	G	2.74e-08
35	8	22496048	A	G	2.9e-08
35	8	22471147	T	G	2.94e-08
35	8	22527457	T	C	3.13e-08
35	8	22460204	A	G	3.24e-08
35	8	22469492	T	C	3.29e-08
35	8	22485934	C	G	3.37e-08
35	8	22493124	T	C	3.51e-08
35	8	22483836	T	C	3.6e-08
36	9	17579690	T	G	7.92e-21
36	9	17726888	T	C	2.01e-20
36	9	17701889	C	G	1.06e-19
36	9	17703556	A	G	1.07e-19
36	9	17698565	A	G	1.08e-19
36	9	17699981	T	C	1.1e-19
36	9	17581168	C	G	1.87e-19
36	9	17699508	T	C	1.52e-19
36	9	17724256	A	G	1.69e-19
36	9	17712754	A	G	1.94e-19
36	9	17727065	A	G	1.94e-19
36	9	17697095	T	G	2.53e-19
36	9	17734771	A	T	2.54e-19
36	9	17734938	T	G	3.38e-19
36	9	17580616	A	T	5.01e-19
36	9	17733920	T	G	3.74e-19
36	9	17727349	T	C	4.07e-19
36	9	17727015	A	G	4.22e-19
36	9	17735083	A	G	4.99e-19
36	9	17734130	T	C	5.05e-19
36	9	17728476	T	G	6.7e-19
36	9	17730965	T	C	6.71e-19
36	9	17713235	A	G	1.04e-18
37	9	34046391	T	C	1.02e-09
37	9	34040774	C	G	1.1e-09
37	9	34036529	C	G	1.25e-09
37	9	34034639	C	G	1.58e-09
37	9	34046808	A	C	1.58e-09
37	9	34000722	A	G	1.79e-09
37	9	34024956	T	G	1.85e-09
37	9	33976715	T	C	1.86e-09
37	9	33971312	C	G	1.91e-09
37	9	33956791	A	G	1.93e-09
37	9	34008406	T	C	1.97e-09
37	9	33977594	T	G	1.99e-09
37	9	34027923	C	G	2.02e-09
37	9	34026538	T	C	2.05e-09
37	9	33957502	A	C	2.05e-09
37	9	34022829	T	C	2.06e-09
37	9	33983931	A	G	2.28e-09
37	9	34016118	A	G	2.31e-09
37	9	33929206	T	C	2.67e-09
37	9	33974892	T	C	3.68e-09
37	9	33965973	A	G	3.09e-09
37	9	33894945	T	C	3.78e-09
37	9	33887925	A	G	4.84e-09
37	9	33873557	C	G	4.98e-09
37	9	33901235	A	G	4.99e-09
37	9	33846422	A	G	5.08e-09
37	9	33911055	T	C	5.17e-09
37	9	33878566	A	G	5.27e-09
37	9	33955692	T	C	7.34e-09
37	9	33818257	T	C	5.5e-09
37	9	33955817	A	C	7.89e-09
37	9	33832604	T	C	6.13e-09
37	9	33830651	A	G	6.14e-09
37	9	33890834	A	C	6.16e-09
37	9	33899785	T	C	6.5e-09
37	9	33877957	C	G	8.02e-09
37	9	33975396	A	C	8.99e-09
38	10	15556322	T	G	1.36e-12
38	10	15557406	T	C	2.08e-12
38	10	15555232	T	G	1.96e-12
38	10	15552323	T	G	2.17e-12
38	10	15557115	A	G	3.02e-12
38	10	15557271	C	G	2.29e-12
38	10	15557732	T	C	2.32e-12
38	10	15555686	A	G	2.42e-12
38	10	15552585	T	C	2.48e-12
38	10	15550819	C	G	2.53e-12
38	10	15553516	A	G	2.55e-12
38	10	15553496	A	G	2.6e-12
38	10	15549548	A	C	2.62e-12
38	10	15552777	A	G	2.73e-12
38	10	15551279	T	C	2.74e-12
38	10	15563450	T	C	2.75e-12
38	10	15550809	T	C	2.76e-12
38	10	15561672	T	C	2.8e-12
38	10	15550035	A	G	2.98e-12
38	10	15542585	T	C	4.04e-12
38	10	15554340	A	G	3.03e-12
38	10	15555388	A	G	3.1e-12
38	10	15556102	T	C	3.12e-12
38	10	15551901	A	G	3.16e-12
38	10	15551922	T	C	3.19e-12
38	10	15553972	A	G	3.23e-12
38	10	15554857	T	C	3.28e-12
38	10	15552820	A	G	3.32e-12
38	10	15551667	T	C	3.4e-12
38	10	15554687	T	C	3.4e-12
38	10	15555056	T	C	3.43e-12
38	10	15550107	T	G	3.43e-12
38	10	15552256	T	C	3.45e-12
38	10	15553016	A	G	3.59e-12
38	10	15553783	T	C	3.66e-12
38	10	15553600	T	C	3.69e-12
38	10	15552919	T	C	3.72e-12
38	10	15551303	T	C	3.76e-12
38	10	15550064	T	G	3.86e-12
38	10	15550229	T	C	3.96e-12
38	10	15553305	T	C	3.97e-12
38	10	15553261	A	T	4e-12
38	10	15550254	T	C	4.1e-12
38	10	15553560	T	C	4.4e-12
38	10	15551507	T	C	4.56e-12
38	10	15550447	A	G	4.79e-12
38	10	15550165	T	G	4.83e-12
38	10	15550680	A	G	4.84e-12
38	10	15550628	T	C	5.11e-12
38	10	15569598	A	C	5.26e-12
38	10	15549612	A	C	5.26e-12
38	10	15550428	T	C	5.31e-12
38	10	15550408	C	G	5.51e-12
38	10	15573633	A	G	7.64e-12
38	10	15569381	T	C	9.12e-12
38	10	15555319	C	G	9.3e-12
38	10	15557276	T	G	1.14e-11
39	10	121459087	A	G	2.34e-13
39	10	121457900	A	G	2.55e-13
39	10	121469099	A	G	3.4e-13
39	10	121462638	T	G	4.56e-13
39	10	121495106	C	G	4.57e-13
39	10	121480383	T	C	5.32e-13
39	10	121473817	A	G	5.48e-13
39	10	121467605	A	G	1.26e-12
39	10	121437012	C	G	1.93e-12
39	10	121470867	T	C	1.99e-12
40	11	10533173	T	C	1.28e-11
40	11	10533056	A	C	1.29e-11
40	11	10537581	T	G	1.6e-11
40	11	10559783	A	G	1.91e-11
40	11	10543924	A	C	2.32e-11
40	11	10543296	T	C	2.35e-11
40	11	10536298	T	C	2.66e-11
40	11	10539106	C	G	2.87e-11
40	11	10541613	T	C	3.07e-11
40	11	10538170	A	G	3.37e-11
40	11	10554884	T	C	3.68e-11
40	11	10550251	T	C	4.35e-11
40	11	10535349	A	G	4.94e-11
40	11	10558525	T	C	7.15e-11
40	11	10552733	C	G	1.09e-10
40	11	10552702	T	C	1.71e-10
41	11	83509773	T	C	4.8e-12
41	11	83508455	C	G	7.57e-12
41	11	83503227	A	G	8.01e-12
41	11	83505366	C	G	9.9e-12
41	11	83505436	T	C	1.21e-11
41	11	83507429	T	C	1.23e-11
41	11	83544472	A	G	1.31e-11
41	11	83510117	T	C	1.39e-11
41	11	83507609	T	C	1.59e-11
41	11	83512154	T	C	1.6e-11
41	11	83489888	T	C	2.17e-11
41	11	83538891	A	T	2.06e-11
41	11	83538429	A	G	2.28e-11
41	11	83538004	T	C	2.33e-11
41	11	83534623	A	G	2.34e-11
41	11	83487277	A	C	2.51e-11
41	11	83488901	T	C	3.53e-11
41	11	83500105	A	G	3.54e-11
41	11	83521939	T	C	3.55e-11
41	11	83503404	T	C	3.75e-11
41	11	83508647	T	C	4.08e-11
41	11	83530138	A	G	6e-11
41	11	83542182	A	G	8.36e-11
41	11	83526224	A	T	1.13e-10
41	11	83522474	T	C	1.17e-10
41	11	83491397	T	G	1.2e-10
42	11	133787001	T	G	8.79e-20
42	11	133786993	T	C	1.33e-18
42	11	133773691	A	C	1.54e-18
43	12	40399948	A	T	2.53e-33
43	12	40399149	A	G	3.02e-33
43	12	40388109	T	C	3.86e-32
43	12	40413305	A	C	1.67e-31
44	12	41254878	A	T	9.16e-17
44	12	41251554	A	G	2.39e-16
44	12	41270506	A	C	4.71e-16
44	12	41365640	A	G	2.37e-15
44	12	41325076	A	C	5.56e-15
44	12	41368775	A	G	4.23e-15
44	12	41331300	A	C	4.25e-15
44	12	41331725	A	T	4.96e-15
45	12	123326598	T	G	1.91e-41
46	12	133063768	A	G	4.62e-11
46	12	133058157	A	G	1.9e-09
46	12	133080449	A	T	2.02e-09
46	12	133068484	A	G	2.86e-09
46	12	133087707	C	G	3.09e-09
46	12	133066392	A	C	3.73e-09
46	12	133072767	T	C	3.99e-09
46	12	133069134	A	G	4.89e-09
46	12	133088290	T	G	7.12e-09
46	12	133088165	A	G	1.06e-08
46	12	133069698	A	G	8.72e-09
46	12	133070294	T	C	9.91e-09
47	13	110463168	T	C	2.3e-09
47	13	110463257	T	C	4.35e-09
47	13	110435231	T	C	8.8e-09
47	13	110448740	A	G	1.01e-08
47	13	110447637	T	C	1.08e-08
47	13	110454702	T	G	1.11e-08
47	13	110443894	T	G	1.21e-08
47	13	110446864	C	G	1.25e-08
47	13	110457029	A	G	2.06e-08
47	13	110450189	T	C	1.72e-08
47	13	110450513	A	T	7.03e-08
47	13	110426871	T	C	1.42e-07
47	13	110431626	A	G	2.03e-07
47	13	110424498	A	G	2.82e-07
48	14	38008215	A	G	1.77e-09
48	14	37995936	T	C	1.93e-09
48	14	37948621	A	G	1.98e-09
48	14	37971257	T	C	2.22e-09
48	14	38005128	T	C	2.41e-09
48	14	37976889	T	C	3.05e-09
48	14	37944290	C	G	3.2e-09
48	14	38018435	A	T	3.24e-09
48	14	37952906	T	C	3.31e-09
48	14	37973079	T	G	3.43e-09
48	14	37940208	C	G	3.46e-09
48	14	38018624	T	C	3.49e-09
48	14	38023216	A	C	3.71e-09
48	14	38019733	T	C	3.82e-09
48	14	37956400	T	G	3.89e-09
48	14	38043991	T	C	3.96e-09
48	14	37976976	A	G	4.03e-09
48	14	38055445	T	C	4.22e-09
48	14	37855896	A	G	4.28e-09
48	14	37958421	A	G	4.37e-09
48	14	38021008	T	C	4.37e-09
48	14	37969874	A	G	4.47e-09
48	14	37973353	A	G	4.72e-09
48	14	37940459	A	T	4.76e-09
48	14	37999686	A	T	4.85e-09
48	14	38016044	C	G	4.89e-09
48	14	37858573	A	C	4.92e-09
48	14	37949034	A	T	4.97e-09
48	14	37976663	C	G	5.02e-09
48	14	38045262	T	C	5.09e-09
48	14	38047789	T	C	5.09e-09
48	14	37852760	T	C	5.1e-09
48	14	38019108	T	C	5.13e-09
48	14	37973156	T	C	5.38e-09
48	14	37949235	C	G	5.5e-09
48	14	37971443	A	G	5.51e-09
48	14	37841895	A	G	5.53e-09
48	14	37979242	A	G	5.77e-09
48	14	38023289	A	G	5.77e-09
48	14	37861402	A	G	5.81e-09
48	14	38005688	T	G	5.83e-09
48	14	38020719	A	G	5.87e-09
48	14	37999098	T	G	6.02e-09
48	14	38022603	A	G	6.12e-09
48	14	37993323	T	C	6.27e-09
48	14	38023556	A	C	6.29e-09
48	14	38023198	T	C	6.38e-09
48	14	37854785	A	T	6.83e-09
48	14	38000905	T	C	6.83e-09
48	14	37898410	A	G	6.93e-09
48	14	37859668	A	G	7.03e-09
48	14	38009658	C	G	7.12e-09
48	14	37989110	T	C	7.23e-09
48	14	37859318	A	G	7.27e-09
48	14	37851438	T	C	7.36e-09
48	14	37936489	A	G	7.51e-09
48	14	37984091	A	G	7.58e-09
48	14	37923454	A	G	7.76e-09
48	14	38032513	A	T	7.96e-09
48	14	38039969	T	C	8.06e-09
48	14	38026912	T	C	8.14e-09
48	14	37909123	A	G	8.17e-09
48	14	37787191	A	G	8.23e-09
48	14	37967865	A	T	8.38e-09
48	14	37786525	C	G	8.42e-09
48	14	37903564	T	C	8.48e-09
48	14	37786800	A	T	8.56e-09
48	14	37948735	A	G	8.58e-09
48	14	37819461	T	C	8.67e-09
48	14	37803634	T	C	8.69e-09
48	14	37805061	A	G	8.79e-09
48	14	38055101	A	G	8.83e-09
48	14	38028301	T	C	8.89e-09
48	14	37818570	C	G	8.9e-09
48	14	37781308	A	T	9.04e-09
48	14	37971573	A	G	9.18e-09
48	14	38036062	A	G	9.27e-09
48	14	37888253	T	G	9.35e-09
48	14	37781250	A	G	9.49e-09
48	14	37931874	A	C	9.51e-09
48	14	38034434	A	G	9.71e-09
48	14	37788164	T	C	9.71e-09
48	14	38063120	T	C	9.91e-09
48	14	37904860	T	C	9.99e-09
48	14	37803892	A	C	1.02e-08
48	14	37890433	T	C	1.02e-08
48	14	37985131	T	G	1.03e-08
48	14	37929743	T	G	1.04e-08
48	14	37804942	A	G	1.05e-08
48	14	37891712	A	G	1.06e-08
48	14	37796566	T	C	1.11e-08
48	14	38055123	C	G	1.11e-08
48	14	37985647	T	C	1.15e-08
48	14	38019142	T	G	1.18e-08
48	14	37964263	A	C	1.21e-08
48	14	38010727	T	C	1.22e-08
48	14	38021388	A	T	1.25e-08
48	14	37968636	A	G	1.27e-08
48	14	37980622	A	G	1.27e-08
48	14	37785828	A	G	1.78e-08
48	14	38026755	A	G	1.33e-08
48	14	37806699	A	G	1.84e-08
48	14	37958809	C	G	1.39e-08
48	14	38064738	T	G	1.41e-08
48	14	38023549	T	C	1.41e-08
48	14	38074239	A	C	1.42e-08
48	14	37892467	A	C	1.95e-08
48	14	38065813	T	G	1.49e-08
48	14	37962952	A	G	1.53e-08
48	14	37749592	A	G	1.56e-08
48	14	37930016	C	G	1.58e-08
48	14	37836275	T	G	1.58e-08
48	14	38061742	T	C	1.59e-08
48	14	38041895	T	G	1.66e-08
48	14	37833053	T	C	1.75e-08
48	14	37925120	A	C	1.84e-08
48	14	38064009	C	G	1.85e-08
48	14	37830072	A	G	1.91e-08
48	14	37832632	T	C	2.03e-08
48	14	38019415	A	T	2.84e-08
48	14	37987799	A	G	2.21e-08
48	14	37898750	A	G	2.23e-08
48	14	37986676	T	C	2.26e-08
48	14	38012152	T	C	2.28e-08
48	14	37901139	A	T	2.32e-08
48	14	37725052	A	G	2.54e-08
48	14	37913720	T	G	2.54e-08
48	14	38032858	T	C	2.83e-08
48	14	37730143	A	G	2.85e-08
48	14	38027633	T	C	3.07e-08
48	14	38074137	C	G	3.35e-08
48	14	37919771	A	G	3.36e-08
48	14	38030512	A	G	3.54e-08
48	14	38073877	A	T	3.72e-08
48	14	37809060	C	G	3.86e-08
48	14	37802697	T	C	4.22e-08
49	14	55348869	T	C	3e-16
49	14	55453306	A	G	4.38e-16
49	14	55450886	T	C	3.48e-16
49	14	55459571	T	C	5.52e-16
49	14	55453469	T	C	6.26e-16
49	14	55441641	A	C	7.8e-16
49	14	55336751	A	G	7.97e-16
49	14	55444746	A	G	8.05e-16
49	14	55470875	A	G	1.11e-15
49	14	55471983	C	G	1.58e-15
49	14	55461313	T	C	1.67e-15
49	14	55462010	T	G	1.67e-15
49	14	55336438	T	C	1.86e-15
49	14	55472391	A	C	1.99e-15
49	14	55474598	T	C	2.21e-15
49	14	55473900	T	C	2.57e-15
49	14	55340856	A	G	2.91e-15
49	14	55476783	T	C	3.14e-15
49	14	55478602	T	C	3.3e-15
49	14	55352521	T	C	3.48e-15
49	14	55346273	C	G	3.79e-15
49	14	55427036	T	C	3.99e-15
49	14	55368627	T	C	4.5e-15
49	14	55431435	T	C	5.06e-15
49	14	55370285	A	G	5.22e-15
49	14	55371605	T	C	5.24e-15
49	14	55370340	T	C	5.29e-15
49	14	55428641	A	G	6.22e-15
49	14	55425567	T	C	6.22e-15
49	14	55400212	A	G	6.4e-15
49	14	55427103	C	G	7.14e-15
49	14	55335468	T	C	7.28e-15
49	14	55335062	C	G	1.05e-14
49	14	55412869	T	C	1.11e-14
49	14	55428716	A	G	1.26e-14
49	14	55352863	T	C	1.48e-14
49	14	55413725	C	G	2.11e-14
49	14	55406549	A	T	1.76e-14
49	14	55353788	A	T	1.88e-14
49	14	55443067	A	G	2.19e-14
49	14	55452759	C	G	3.2e-14
49	14	55415701	T	C	3.35e-14
49	14	55445132	A	C	3.82e-14
50	14	88487570	C	G	8.76e-10
50	14	88391116	T	C	1.63e-09
50	14	88485777	C	G	1.6e-09
50	14	88430294	A	G	2.93e-09
50	14	88470214	A	T	2.23e-09
50	14	88464264	T	G	3.69e-09
50	14	88405899	T	C	4.76e-09
50	14	88410811	A	C	4.94e-09
50	14	88410434	A	G	5.19e-09
50	14	88410227	C	G	5.64e-09
50	14	88404382	T	C	7.25e-09
50	14	88401904	A	C	7.87e-09
50	14	88466157	T	C	8.26e-09
50	14	88466153	T	G	8.26e-09
50	14	88472612	T	C	8.79e-09
50	14	88466086	A	T	9.18e-09
50	14	88391333	A	G	9.29e-09
50	14	88414875	T	C	9.67e-09
50	14	88391765	A	G	9.93e-09
50	14	88486054	A	G	1.4e-08
50	14	88416017	A	G	1.08e-08
50	14	88434134	T	C	1.22e-08
50	14	88404706	A	G	1.26e-08
50	14	88412509	T	C	1.34e-08
50	14	88427075	A	G	1.54e-08
50	14	88453833	T	C	1.65e-08
50	14	88443665	A	G	2.36e-08
50	14	88431898	T	C	2.39e-08
50	14	88424275	A	T	2.44e-08
50	14	88479226	A	G	2.47e-08
50	14	88445416	A	G	2.48e-08
50	14	88426007	T	C	2.5e-08
50	14	88479054	A	T	2.59e-08
50	14	88429033	T	C	2.87e-08
50	14	88463019	A	T	3e-08
50	14	88464880	T	G	3.17e-08
50	14	88470049	T	G	3.18e-08
50	14	88444882	A	C	3.27e-08
50	14	88429304	T	C	3.33e-08
50	14	88451251	A	G	3.36e-08
50	14	88467755	T	C	3.56e-08
50	14	88453186	A	G	3.81e-08
50	14	88453278	T	G	3.87e-08
50	14	88449847	C	G	3.94e-08
50	14	88455786	C	G	4.2e-08
50	14	88446687	T	C	4.3e-08
50	14	88454691	T	C	4.67e-08
51	15	61997385	T	C	5.45e-22
51	15	61995285	T	C	9.37e-22
51	15	61994586	T	C	1.28e-21
51	15	61995237	C	G	1.98e-21
51	15	61996981	T	C	4.41e-21
51	15	61992729	T	C	1.54e-20
52	16	30970941	T	C	3.52e-24
52	16	30981544	C	G	5.21e-24
52	16	30977799	A	G	6.98e-24
52	16	30983260	A	C	9e-24
52	16	30985994	T	G	9.92e-24
52	16	30980054	A	G	1.01e-23
52	16	30937799	A	G	1.02e-23
52	16	30984212	A	G	1.04e-23
52	16	30989858	T	C	1.06e-23
52	16	30971810	A	G	1.07e-23
52	16	30999462	T	C	1.09e-23
52	16	31002664	A	G	1.11e-23
52	16	31000809	A	G	1.14e-23
52	16	30943096	A	G	1.44e-23
52	16	30980902	T	C	1.45e-23
52	16	30950352	A	G	1.57e-23
52	16	30970741	A	G	1.65e-23
52	16	30938811	A	G	1.9e-23
52	16	30949515	A	G	1.95e-23
52	16	31002720	A	G	1.97e-23
52	16	30943988	T	C	2.09e-23
52	16	30949047	A	G	2.27e-23
52	16	30945861	T	C	2.46e-23
52	16	30942625	A	G	2.53e-23
52	16	30946506	A	G	2.65e-23
52	16	30968589	T	C	2.97e-23
52	16	30953202	A	G	3.34e-23
52	16	30999142	A	G	4.66e-23
52	16	31006972	T	C	3.66e-23
52	16	30934075	A	G	3.75e-23
52	16	30931968	T	C	3.91e-23
52	16	30969557	C	G	9.18e-23
52	16	31004812	T	C	6.81e-23
52	16	30995528	A	G	7.17e-23
52	16	30930983	T	C	1.01e-22
52	16	30914626	T	C	1.07e-22
53	16	50743919	T	C	1.27e-09
53	16	50736656	A	G	2.78e-09
53	16	50745583	T	G	3.02e-09
53	16	50753424	A	G	3.47e-09
53	16	50752815	T	C	3.98e-09
53	16	50751398	A	G	6.61e-09
53	16	50743331	A	G	5.34e-09
53	16	50751787	A	G	8.7e-09
53	16	50755709	T	G	7.46e-09
53	16	50733859	C	G	1.36e-08
53	16	50741462	A	C	1.66e-08
53	16	50740764	C	G	1.75e-08
53	16	50766886	A	G	1.88e-08
53	16	50761434	T	C	1.93e-08
53	16	50764836	A	G	2.9e-08
53	16	50741186	A	C	5.72e-08
53	16	50781802	T	C	1.09e-07
54	16	52631462	A	G	3.88e-12
54	16	52628418	C	G	5.21e-12
54	16	52575907	A	G	9.65e-12
54	16	52572029	T	C	1.02e-11
54	16	52560213	A	G	1.74e-11
54	16	52585440	T	C	1.81e-11
54	16	52586477	A	G	3.15e-11
54	16	52581424	T	C	3.54e-11
54	16	52579986	A	G	3.69e-11
54	16	52632730	C	G	5.17e-11
54	16	52583054	T	G	4.07e-11
54	16	52644895	C	G	4.26e-11
54	16	52581979	C	G	4.65e-11
54	16	52584173	A	G	4.84e-11
54	16	52584295	T	G	5.07e-11
54	16	52636242	A	C	5.72e-11
54	16	52538337	T	C	9.7e-11
54	16	52544078	A	G	1.01e-10
54	16	52545277	A	G	8.2e-11
54	16	52580500	A	G	8.66e-11
54	16	52586568	A	G	9.34e-11
54	16	52634000	T	C	1.17e-10
54	16	52634163	A	G	1.24e-10
54	16	52627231	T	C	1.25e-10
54	16	52629702	A	G	1.28e-10
54	16	52638503	T	C	1.3e-10
54	16	52566454	T	G	1.34e-10
54	16	52571533	A	G	1.34e-10
54	16	52630349	A	G	1.34e-10
54	16	52633657	A	G	1.36e-10
54	16	52636177	A	G	1.39e-10
54	16	52641186	T	C	1.44e-10
54	16	52633652	A	G	1.46e-10
54	16	52633914	T	C	1.46e-10
54	16	52628537	A	G	1.48e-10
54	16	52628564	T	C	1.49e-10
54	16	52625552	A	G	1.53e-10
54	16	52631186	C	G	1.61e-10
54	16	52637363	A	G	1.61e-10
54	16	52631747	T	G	1.67e-10
54	16	52638548	T	C	1.69e-10
54	16	52556293	T	C	1.7e-10
54	16	52629436	A	G	1.71e-10
54	16	52637543	T	C	1.71e-10
54	16	52629326	A	G	1.71e-10
54	16	52538900	T	C	1.72e-10
54	16	52627526	A	G	1.79e-10
54	16	52631964	A	G	1.79e-10
54	16	52632350	A	C	1.8e-10
54	16	52571605	T	C	1.81e-10
54	16	52626396	A	G	1.84e-10
54	16	52626551	A	G	1.85e-10
54	16	52629827	A	G	1.9e-10
54	16	52629503	T	C	1.95e-10
54	16	52638663	T	C	2.02e-10
54	16	52638962	A	G	2.04e-10
54	16	52630896	A	T	2.06e-10
54	16	52630145	C	G	2.2e-10
54	16	52632897	A	G	2.24e-10
54	16	52635164	A	G	2.36e-10
54	16	52644450	A	C	2.41e-10
54	16	52563883	T	C	2.61e-10
54	16	52624535	A	C	2.62e-10
54	16	52549646	A	G	2.65e-10
54	16	52642377	A	G	2.69e-10
54	16	52632631	T	C	2.82e-10
54	16	52583847	A	G	2.94e-10
54	16	52625200	A	G	3.7e-10
54	16	52572832	A	G	3.8e-10
54	16	52582816	C	G	4.33e-10
54	16	52577142	T	C	5.64e-10
54	16	52580247	A	C	5.85e-10
54	16	52577835	A	T	6.24e-10
54	16	52578215	A	C	6.69e-10
54	16	52565641	T	G	6.81e-10
54	16	52565150	T	C	7.03e-10
55	17	42454270	T	C	6.65e-10
55	17	42434630	A	G	2.75e-09
55	17	42449789	A	G	3.57e-09
55	17	42449025	C	G	4.31e-09
55	17	42446420	C	G	6.19e-09
55	17	42437754	A	G	6.25e-09
55	17	42454806	T	C	5.15e-09
55	17	42454243	T	C	5.16e-09
55	17	42454463	C	G	5.85e-09
55	17	42451305	A	G	5.91e-09
55	17	42437682	A	C	6.95e-09
55	17	42448180	A	G	1.15e-08
55	17	42453065	A	C	1.34e-08
55	17	42442344	T	C	1.52e-08
55	17	42443784	T	C	1.67e-08
56	17	43744203	T	C	1.28e-69
57	17	59978724	T	G	2.15e-10
57	17	59927307	A	C	2.39e-10
57	17	59917366	T	C	2.04e-10
57	17	59975372	T	C	3.17e-10
57	17	59940244	A	G	2.96e-10
57	17	59963717	A	G	3.52e-10
57	17	59959589	T	C	3.56e-10
57	17	59924612	C	G	3.84e-10
57	17	59918091	A	G	4.1e-10
57	17	59995992	A	G	5.53e-10
57	17	59989126	A	C	4.2e-10
57	17	59931903	A	T	5.67e-10
57	17	59987778	A	G	4.32e-10
57	17	60001978	A	G	4.55e-10
57	17	59922925	T	C	4.61e-10
57	17	59958635	T	G	4.84e-10
57	17	59972171	T	C	5.04e-10
57	17	59978376	T	C	5.62e-10
57	17	59989881	C	G	5.72e-10
57	17	59963911	T	C	5.76e-10
57	17	59934879	C	G	5.84e-10
57	17	60099577	A	G	9.03e-10
57	17	59971982	A	G	7.07e-10
57	17	59958263	T	C	7.09e-10
57	17	60125603	T	C	1.1e-09
57	17	60007248	A	G	8.42e-10
57	17	60009404	A	G	8.63e-10
57	17	59977174	A	G	8.8e-10
57	17	59992897	A	C	1.2e-09
57	17	59950503	T	C	9.39e-10
57	17	59978173	C	G	9.86e-10
57	17	60077852	A	G	1.04e-09
57	17	60000649	T	C	1.05e-09
57	17	59992428	A	G	1.17e-09
57	17	59967387	T	C	1.23e-09
57	17	59999390	T	C	1.25e-09
57	17	60075148	T	C	1.41e-09
57	17	60013554	T	C	1.49e-09
57	17	60076897	A	G	1.64e-09
57	17	60008875	A	G	1.68e-09
57	17	60083208	T	G	1.71e-09
57	17	60077900	A	G	1.74e-09
57	17	60032650	A	T	1.75e-09
57	17	60129875	T	C	1.81e-09
57	17	60188441	A	G	1.81e-09
57	17	60095315	A	G	1.9e-09
57	17	60008348	T	C	1.92e-09
57	17	60074426	T	C	1.96e-09
57	17	60097657	A	C	2.02e-09
57	17	60111468	A	C	2.04e-09
57	17	60035849	A	G	2.07e-09
57	17	60046276	C	G	2.08e-09
57	17	60137981	A	G	2.11e-09
57	17	60014863	T	C	2.31e-09
57	17	60116387	C	G	2.31e-09
57	17	60066066	A	G	2.41e-09
57	17	60089449	T	C	2.47e-09
57	17	60062592	T	C	2.54e-09
57	17	60137961	A	G	2.56e-09
57	17	60142898	A	G	2.67e-09
57	17	60124311	A	G	2.74e-09
57	17	60081607	T	C	2.86e-09
57	17	60087510	A	G	3.07e-09
57	17	60064824	T	C	3.13e-09
57	17	60143206	T	C	3.13e-09
57	17	60143170	C	G	3.16e-09
57	17	60184914	T	G	3.18e-09
57	17	60136168	A	G	3.45e-09
57	17	60101848	A	G	3.48e-09
57	17	60046640	A	G	3.51e-09
57	17	60186535	A	G	3.9e-09
57	17	60133409	A	G	4.07e-09
57	17	60133754	T	C	4.43e-09
57	17	60187719	A	G	4.61e-09
58	18	31359414	T	C	3.67e-09
58	18	31358491	T	G	3.76e-09
58	18	31386616	T	C	2.99e-08
58	18	31382486	A	G	3.03e-08
58	18	31413016	A	G	4.73e-08
58	18	31410097	A	C	5.18e-08
58	18	31387003	T	C	7.56e-08
58	18	31410730	A	G	6.11e-08
58	18	31365336	A	G	8.33e-08
58	18	31410858	A	G	6.44e-08
58	18	31409314	T	C	6.54e-08
58	18	31410478	T	C	6.82e-08
58	18	31411700	A	G	6.82e-08
58	18	31410567	A	G	6.84e-08
58	18	31411003	T	G	6.9e-08
58	18	31362327	T	C	9.49e-08
58	18	31374197	C	G	9.93e-08
58	18	31407302	T	C	7.43e-08
58	18	31332200	A	T	1.11e-07
58	18	31407160	A	G	9.12e-08
58	18	31399464	A	G	1.57e-07
58	18	31392577	T	G	1.68e-07
58	18	31389865	A	G	1.75e-07
58	18	31395397	A	G	1.96e-07
58	18	31334993	A	G	1.97e-07
58	18	31393521	T	C	2.04e-07
58	18	31392323	T	C	2.17e-07
58	18	31395186	T	C	2.23e-07
58	18	31398180	T	G	2.35e-07
58	18	31395534	A	T	2.51e-07
58	18	31338661	A	G	1.99e-07
58	18	31339351	T	G	1.99e-07
58	18	31413804	T	C	2.01e-07
58	18	31400047	A	G	3.05e-07
58	18	31366876	T	C	3.08e-07
58	18	31399468	A	G	3.25e-07
58	18	31405546	C	G	3.57e-07
58	18	31390368	A	G	5.2e-07
58	18	31394407	T	C	6.62e-07
58	18	31393188	C	G	7.92e-07
58	18	31391966	A	G	7.13e-07
58	18	31394699	A	G	7.15e-07
58	18	31395015	A	T	7.19e-07
58	18	31391601	A	G	7.53e-07
58	18	31391208	T	C	7.58e-07
58	18	31390754	T	C	7.71e-07
58	18	31392833	A	G	8.36e-07
58	18	31399844	T	C	8.88e-07
58	18	31393091	A	G	8.91e-07
59	18	40672964	A	G	2.14e-28
59	18	40678235	T	C	3.12e-28
60	19	2341047	T	C	1.29e-09
61	20	30420924	T	C	3.86e-09
61	20	30417918	A	G	5.83e-09
61	20	30421224	T	G	6.36e-09
61	20	30297047	C	G	7.01e-09
61	20	30262159	T	C	7.23e-09
61	20	30426297	A	G	7.74e-09
61	20	30373321	A	T	8.18e-09
61	20	30404840	C	G	8.9e-09
61	20	30385071	A	G	9.57e-09
61	20	30266845	A	G	9.64e-09
61	20	30413121	A	G	9.71e-09
61	20	30258541	A	G	1.04e-08
61	20	30331047	A	G	1.14e-08
61	20	30415465	A	G	1.21e-08
61	20	30382108	T	G	1.29e-08
61	20	30317902	T	C	1.34e-08
61	20	30289824	T	C	1.42e-08
61	20	30390337	A	G	1.46e-08
61	20	30302948	A	G	1.56e-08
61	20	30358894	C	G	1.56e-08
61	20	30402101	T	C	1.57e-08
61	20	30323141	A	G	1.61e-08
61	20	30392884	A	G	1.7e-08
61	20	30376393	C	G	1.84e-08
61	20	30402502	A	G	1.9e-08
61	20	30367674	T	C	2.13e-08
61	20	30254773	T	G	2.21e-08
61	20	30325765	A	G	2.31e-08
61	20	30340663	T	C	2.44e-08
61	20	30351759	T	C	2.56e-08
61	20	30297133	T	C	2.83e-08
61	20	30333392	A	G	2.99e-08
61	20	30415094	C	G	4.72e-08
61	20	30382687	A	G	5.41e-08
61	20	30236916	T	C	5.61e-08
61	20	30300222	A	G	6.8e-08
61	20	30274847	C	G	7.97e-08
61	20	30269179	T	C	8.86e-08
61	20	30306724	T	C	8.97e-08
61	20	30258814	T	C	9.04e-08
61	20	30296095	A	C	9.65e-08
61	20	30311396	A	C	9.71e-08
61	20	30406448	A	C	1.02e-07
61	20	30330876	A	G	1.02e-07
61	20	30333909	T	C	1.07e-07
61	20	30378031	T	C	1.08e-07
61	20	30398510	A	G	1.09e-07
61	20	30350299	T	C	1.09e-07
61	20	30391580	T	C	1.13e-07
61	20	30330306	A	G	1.14e-07
61	20	30381758	C	G	1.17e-07
61	20	30397691	A	G	1.18e-07
61	20	30280793	A	G	1.23e-07
61	20	30337414	C	G	1.25e-07
61	20	30235470	A	C	1.28e-07
61	20	30372114	A	G	1.29e-07
61	20	30305975	A	G	1.31e-07
61	20	30235302	A	G	1.32e-07
61	20	30350545	A	G	1.33e-07
61	20	30397847	A	G	1.37e-07
61	20	30341565	A	G	1.39e-07
61	20	30257754	T	G	1.44e-07
61	20	30354692	C	G	1.45e-07
61	20	30370566	T	C	1.54e-07
61	20	30259445	C	G	1.54e-07
61	20	30258480	A	C	1.57e-07
61	20	30289039	T	C	1.59e-07
61	20	30261562	C	G	1.6e-07
61	20	30367383	T	C	1.69e-07
61	20	30276409	A	T	1.81e-07
61	20	30383187	T	G	1.82e-07
61	20	30256685	A	G	1.86e-07
61	20	30325773	A	G	1.95e-07
61	20	30333382	T	C	2.21e-07
61	20	30351903	T	C	2.37e-07
61	20	30265450	T	C	3.85e-07
61	20	30363645	T	C	4.44e-07
61	20	30421459	T	C	5.13e-07
61	20	30432060	A	G	5.75e-07
61	20	30433352	T	C	6.3e-07
61	20	30428894	A	G	6.73e-07
61	20	30429763	T	C	6.88e-07
61	20	30265652	A	G	6.92e-07
61	20	30270772	C	G	7.18e-07
62	21	16812552	A	C	1.12e-09
62	21	16806607	A	G	6.45e-09
62	21	16805220	T	C	1.23e-08
62	21	16804367	T	C	4.68e-08
62	21	16811482	C	G	6.6e-08
62	21	16808220	A	G	7.47e-08
62	21	16814889	A	G	5.99e-08
62	21	16806709	T	C	2.19e-07
62	21	16806316	A	C	2.35e-07
63	21	38852361	A	G	6.49e-10
63	21	38858175	C	G	4.1e-09
63	21	38770530	T	C	5.13e-09
63	21	38849740	T	C	5.48e-09
63	21	38834268	T	C	5.62e-09
63	21	38828860	C	G	5.76e-09
63	21	38833578	T	C	6.12e-09
63	21	38853589	A	C	6.56e-09
63	21	38821298	A	G	6.81e-09
63	21	38824959	T	G	6.86e-09
63	21	38857904	A	T	7e-09
63	21	38835288	A	G	7.44e-09
63	21	38860521	A	C	7.9e-09
63	21	38811548	T	G	1.16e-08
63	21	38823260	A	G	1.23e-08
63	21	38889975	T	C	1.35e-08
63	21	38842339	A	G	1.39e-08
63	21	38802873	C	G	1.42e-08
63	21	38843460	A	G	1.5e-08
63	21	38888744	A	G	2.19e-08
63	21	38789956	T	C	1.68e-08
63	21	38881289	A	G	1.68e-08
63	21	38889753	A	G	1.72e-08
63	21	38825354	A	C	1.85e-08
63	21	38865507	C	G	1.96e-08
63	21	38881787	T	C	2.73e-08
63	21	38827730	A	G	3.79e-08
