## Supplementary Tables and Figures for "Multi-ancestry genome-wide meta-analysis in Parkinson’s disease": Table S4 - Known PD loci not replicated in the MAMA.xlsx

### Sheet: Sheet 1
						Single-ancestry meta-analyses					MAMA
rsID	CHR	BP	A1	A2	Nearest Gene	Ancestry	Locus Number	BETA	P	I2	BETA(RE)	P(RE)	I2	P(MR-MEGA)	P(ANC-HET)	P(RES-HET)
rs76116224	2	18147848	A	T	KCNS3	EUR	7	0.1104	1.27e-08	0	0.0738	0.2373	66.01	3.45e-08	0.0403449	0.0403932
rs2042477	2	96000943	A	T	KCNIP3	EUR	8	-0.0657	1.38e-08	0	-0.0524	0.0179	48.2	4.78e-08	0.0882908	0.21049
rs1450522	3	161077630	A	G	SPTSSB	EUR	17	-0.0616	5.01e-10	24.6	-0.0418	0.005599	29.2	2.53e-08	0.245369	0.228854
rs26431	5	102365794	C	G	PAM	EUR	27	0.0621	1.57e-09	7.9	0.0293	0.1116	42.51	1.05e-06	0.46787	0.0482364
rs11950533	5	134199105	A	C	C5orf24	EUR	28	-0.0916	7.16e-09	1.9	-0.0557	0.02729	51.4	6.17e-07	0.981761	0.00681312
rs9261484	6	30108683	T	C	TRIM40	EUR	30	-0.0635	1.62e-08	0	-0.0473	0.008402	17.2	4.39e-07	0.233173	0.414261
rs76949143	7	66009851	A	T	GS1-124K5.11	EUR	36	-0.1432	1.43e-08	12.3	-0.06	0.1668	74.06	4.02e-07	0.0705495	0.00220275
rs2086641	8	130901909	T	C	FAM49B	EUR	40	-0.0605	1.81e-08	0	-0.0395	0.008917	24.54	2.18e-06	0.40909	0.167245
rs10748818	10	104015279	A	G	GBF1	EUR	44	-0.079	1.05e-09	0	-0.0241	0.3467	59.14	1.05e-07	0.13592	0.027485
rs9568188	13	49927732	T	C	CAB39L	EUR	53	0.0617	1.15e-08	21.4	0.0387	0.01373	30.1	6.98e-07	0.136052	0.385572
rs4771268	13	97865021	T	C	MBNL2	EUR	54	0.0675	1.45e-09	0	0.0336	0.1319	52.92	2.13e-08	0.00858279	0.784746
rs2904880	16	28944396	C	G	CD19	EUR	61	-0.065	7.87e-10	0	-0.0376	0.07363	28.06	8.53e-07	0.880785	0.0432328
rs12600861	17	7355621	A	C	CHRNB1	EUR	66	-0.0565	1.01e-08	0	-0.0129	0.5916	63.53	5.23e-06	0.0261962	0.0656625
rs11658976	17	44866805	A	G	WNT3	EUR	70	-0.0624	3.52e-08	0	-0.0355	0.161	66.91	3.06e-07	0.0332094	0.0243324
rs666463	17	76425480	A	T	DNAH17	EUR	72	0.076	3.2e-09	41	0.0417	0.07899	22.32	2.07e-07	0.117307	0.606604
rs8087969	18	48683589	T	G	MEX3C	EUR	75	-0.0578	1.41e-08	0	-0.0048	0.8536	69.16	1.18e-07	0.00038477	0.758999
rs77351827	20	6006041	T	C	CRLS1	EUR	77	0.0802	8.87e-09	11.2	0.075	1.21e-08	0	4.44e-07	0.453907	0.347189
rs9638616	7	70750493	T	G	WBSCR17	EAS	8	0.131028	2.53e-08	13.4	-0.0158	0.5795	58.85	0.329674	0.242318	0.018631
rsID - rsID
CHR - Chromosome
BP - Base-pair position
A1 - effect allele
A2 - other allele
Nearest Gene - nearest gene
Ancestry - Ancestry (EAS = Foo et al. 2020, EUR = Nalls et al. 2019)
Locus Number - Locus number from the single ancestry study
BETA - logOR from the single ancestry study
P - P value from the single ancestry study
I2 - I2 value from the single ancestry study
BETA(RE) - logOR from random effect multi-ancestry meta-analysis (MAMA)
P(RE) - P value from random effect MAMA
I2 - I2 value from random effect MAMA
P(MR-MEGA) - P value from MR-MEGA
P(ANC-HET) - P value from ancestral heterogeneity test. Nominally significant (< 0.05) is bolded. Significant after bonferroni correction (< 0.05/18) is highlighted.
P(RES-HET) - P value from residual heterogeneity test. Nominally significant (< 0.05) is bolded. Significant after bonferroni correction (< 0.05/18) is highlighted.
