## Supplementary Tables and Figures for "Multi-ancestry genome-wide meta-analysis in Parkinson’s disease": Table S5-PESCA results for Lead SNPs or its proxy.xlsx

### Sheet: EAS proxyRE
No	GenomicLocus	LeadSNP	proxySNP	Distance	R2	CHR	BP	Correlated_Alleles	Alleles	P_GWAS1_ONLY	P_GWAS2_ONLY	P_BOTH	NOVEL
1	1	rs11164870	rs661126	126781	0.9491	1	93678968	C=T,G=G	(T/G)	0.00113	0.0238533	0.186592	TRUE
1	1	rs11164870	rs3767964	263303	0.9284	1	93815490	C=T,G=C	(T/C)	0	0.0718883	0.520883	TRUE
1	1	rs11164870	rs10782959	259382	0.857	1	93811569	C=A,G=G	(A/G)	0.00038833	0.057085	0.542915	TRUE
1	1	rs11164870	rs35940311	111417	0.84	1	93663604	C=G,G=A	(G/A)	0.00051333	0.042545	0.757455	TRUE
1	1	rs11164870	rs12138486	313204	0.8047	1	93865391	C=C,G=T	(C/T)	0.00259833	0	0	TRUE
4	2	rs11264304	rs11264304	0	1	1	155033317	T=T,C=C	(T/C)	0	0.0791117	0.919648	FALSE
9	3	rs6658353	rs7511868	-5723	0.933	1	161463331	G=G,C=A	(G/A)	0	0.126005	0.710253	FALSE
12	5	rs823118	rs4396169	44737	0.8962	1	205768309	C=C,T=T	(C/T)	0.00695833	0	0	FALSE
12	5	rs823118	rs1891091	-62154	0.8154	1	205661418	C=C,T=T	(C/T)	0	0.112958	0.887042	FALSE
12	5	rs823118	rs10751444	-61428	0.8045	1	205662144	C=T,T=C	(T/C)	0	0.310365	0.689635	FALSE
15	7	rs35424499	rs35424499	0	1	1	232671890	G=G,A=A	(G/A)	0	0.0776217	0.922008	FALSE
20	10	rs72884569	rs2724171	24984	0.8661	2	169154462	T=A,C=C	(C/A)	0	0.0603033	0.639697	FALSE
23	12	rs2371337	rs2371337	0	1	3	28708340	C=C,T=T	(C/T)	0	0.077205	0.922795	FALSE
24	13	rs16833168	rs6803240	-82286	0.9333	3	122172361	C=T,T=G	(T/G)	0.00088833	0	0	FALSE
25	14	rs11707416	rs9859538	-18002	0.9599	3	151090963	T=G,A=A	(G/A)	0	0.0717283	0.918383	FALSE
26	15	rs6806917	rs11918587	-40751	0.9476	3	178820666	T=C,C=T	(C/T)	0.00057667	0.00706667	0.21483	TRUE
26	15	rs6806917	rs116676086	106398	0.8754	3	178967815	T=G,C=A	(G/A)	0.00385	0.00035	0.00498	TRUE
27	16	rs9841498	rs11718171	-1626	0.9842	3	182725471	C=A,T=G	(A/G)	0	0.0772567	0.922743	FALSE
30	16	rs553548	rs596421	22533	0.8182	3	182861075	C=T,G=A	(T/A)	0.00057	0	0	FALSE
31	16	rs71314284	rs17803349	-132	1	3	182878123	C=C,T=T	(C/T)	0	0	0	FALSE
32	17	rs2290404	rs3733344	5815	0.879	4	951040	A=T,G=G	(T/G)	0.00045333	0.01627	0.215333	FALSE
33	17	rs11728344	rs17783233	12843	0.9029	4	976598	T=T,C=C	(T/C)	0	0.0540667	0.68171	FALSE
34	17	rs4690221	rs13101828	-18089	0.9312	4	965720	C=A,T=G	(A/G)	0	0.117063	0.882937	FALSE
34	17	rs4690221	rs3796621	-957	0.8936	4	982852	C=G,T=A	(G/A)	0	0.120117	0.879883	FALSE
34	17	rs4690221	rs3733346	-29534	0.8012	4	954275	C=T,T=C	(T/C)	0.00075833	0	0	FALSE
36	18	rs16843452	rs7654786	14546	0.9455	4	2863714	C=A,T=G	(A/G)	0	0.049855	0.234643	TRUE
36	18	rs16843452	rs1263359	12858	0.8272	4	2862026	C=G,T=A	(G/A)	0.00060833	0	0	TRUE
36	18	rs16843452	rs3775068	39273	0.8096	4	2888441	C=A,T=G	(A/G)	0.00065167	0	0	TRUE
37	19	rs73224656	rs73224656	0	1	4	15699793	G=G,A=A	(G/A)	0	0	0	FALSE
38	19	rs4698412	rs11724635	-247	1	4	15737101	G=C,A=A	(C/A)	0	0	1	FALSE
38	19	rs4698412	rs4266290	-230	0.9512	4	15737118	G=C,A=G	(G/C)	0	0	1	FALSE
39	20	rs34025766	rs6817306	-100753	0.9783	4	17868058	T=T,A=C	(T/C)	0.00194167	0.00017167	0.0139767	FALSE
39	20	rs34025766	rs2061455	66439	0.8567	4	18035250	T=A,A=G	(A/G)	3.5e-05	0.016445	0.60133	FALSE
41	21	rs1542096	rs1542096	0	1	4	77204500	C=C,T=T	(C/T)	0.00134833	0	0.00053333	FALSE
42	21	rs59738370	rs4859442	-2280	1	4	77208107	T=A,A=G	(G/A)	0	0.119705	0.880295	FALSE
42	21	rs59738370	rs11935444	1830	0.9307	4	77212217	T=C,A=T	(T/C)	0	0.0990583	0.80721	FALSE
42	21	rs59738370	rs140822363	-303	0.9156	4	77210084	T=T,A=C	(T/C)	0.0001	0	0	FALSE
43	21	rs4859676	rs6838416	-22	0.9949	4	77378829	G=G,A=A	(G/A)	0.00049	0	0.00171167	FALSE
45	22	rs7679614	rs28814315	-2578	1	4	90438536	T=G,C=C	(G/C)	0	0	0	FALSE
45	22	rs7679614	rs11732740	-18085	0.8416	4	90423029	T=A,C=G	(A/G)	0.00035333	0	0	FALSE
52	22	rs1837890	rs974711	1321	0.9956	4	90737327	A=G,C=A	(G/A)	0	0	0	FALSE
60	22	rs17016622	rs6838592	-112061	0.8101	4	90999570	A=A,G=G	(A/G)	0	0	0	FALSE
61	22	rs57957708	rs12647859	100749	0.9312	4	91230579	G=G,T=A	(G/A)	0	0	0	FALSE
63	23	rs13117519	rs13117519	0	1	4	114369065	C=C,T=T	(C/T)	0	0.09548	0.885415	FALSE
64	24	rs7434295	rs72696649	69074	0.8238	4	170633020	C=A,T=T	(T/A)	0	0.0635133	0.914735	FALSE
67	26	rs67560206	rs35662301	-1703	0.9787	5	75590283	G=T,C=C	(T/C)	0	0.22479	0.72521	FALSE
68	27	rs11956597	rs79082746	-46750	0.9099	5	134052008	A=A,T=C	(A/C)	0	0.0897567	0.910243	FALSE
69	28	rs17739727	rs12199213	-6901	1	6	27322887	A=C,C=A	(C/A)	0	0.0884983	0.911502	FALSE
69	28	rs17739727	rs72839482	7152	0.9516	6	27336940	A=T,C=C	(T/C)	0	0.103833	0.896167	FALSE
69	28	rs17739727	rs80183551	124658	0.9101	6	27454446	A=A,C=G	(A/G)	0.001915	0	0	FALSE
69	28	rs17739727	rs9468168	230448	0.8623	6	27560236	A=G,C=C	(G/C)	0.00017667	0	0	FALSE
69	28	rs17739727	rs9461366	-19255	0.8364	6	27310533	A=G,C=A	(G/A)	0.00160333	0	0	FALSE
70	28	rs9393826	rs138585026	121027	0.8121	6	27673797	C=A,A=G	(G/A)	0.00219	0	0	FALSE
71	28	rs9468206	rs9468199	-9238	0.9217	6	27681215	G=G,T=A	(G/A)	0.0011	0	0	FALSE
71	28	rs9468206	rs9461407	55285	0.8354	6	27745738	G=G,T=A	(G/A)	0.00042667	0	0	FALSE
72	29	rs2881955	rs12528068	8499	0.9881	6	72487762	C=C,T=T	(C/T)	0	0.0277083	0.972292	FALSE
73	30	rs57650567	rs55737150	-234	0.8476	6	112172722	G=G,A=C	(G/C)	0.012155	0	0	FALSE
74	30	rs626007	rs539756	14611	0.9495	6	112272638	A=G,G=A	(G/A)	0	0.12372	0.87628	FALSE
74	30	rs626007	rs943436	-15873	0.9035	6	112242154	A=T,G=C	(T/C)	0.00034167	0	0	FALSE
78	33	rs2294139	rs12898	-4244	0.8883	8	11701198	G=G,T=A	(G/A)	0.00026333	0	0	FALSE
78	33	rs2294139	rs11250169	-6034	0.8505	8	11699408	G=G,T=T	(T/G)	0.00079333	0	0	FALSE
78	33	rs2294139	rs6980952	11031	0.848	8	11716473	G=G,T=C	(G/C)	0	0.031665	0.293683	FALSE
78	33	rs2294139	rs2272767	5617	0.8469	8	11711059	G=C,T=T	(C/T)	0.00139833	0.0263	0.115277	FALSE
78	33	rs2294139	rs2294140	235	0.8195	8	11705677	G=C,T=G	(C/G)	0	0.0333567	0.464957	FALSE
78	33	rs2294139	rs6601616	-1790	0.8057	8	11703652	G=A,T=G	(A/G)	0.001625	0.00404833	0.0655033	FALSE
80	34	rs1717289	rs1717289	0	1	8	16695418	C=C,T=T	(C/T)	0.00642833	0	0	FALSE
82	35	rs2280104	rs2280104	0	1	8	22525980	T=T,C=C	(T/C)	0.005155	0.00419	0.353348	FALSE
84	37	rs2754330	rs2593405	2483	0.9317	9	17557130	G=C,A=T	(C/T)	0	0.0463433	0.253657	FALSE
84	37	rs2754330	rs2593371	-22679	0.8983	9	17531968	G=T,A=C	(T/C)	0	0.0411567	0.258843	FALSE
84	37	rs2754330	rs2593404	4746	0.8299	9	17559393	G=T,A=C	(T/C)	0.00029833	0	0	FALSE
84	37	rs2754330	rs2593402	8499	0.8148	9	17563146	G=G,A=T	(G/T)	0.00034667	0	0	FALSE
85	37	rs10435770	rs13294100	-1478	0.949	9	17579690	C=G,G=T	(T/G)	0	0.0890033	0.910997	FALSE
85	37	rs10435770	rs10810812	4933	0.9108	9	17586101	C=A,G=G	(A/G)	0.0653383	0	0	FALSE
85	37	rs10435770	rs7047611	4728	0.8844	9	17585896	C=G,G=A	(G/A)	0.0178983	0	0	FALSE
85	37	rs10435770	rs7022382	-6445	0.8843	9	17574723	C=G,G=C	(C/G)	0	0	0	FALSE
85	37	rs10435770	rs10113874	14294	0.881	9	17595462	C=A,G=G	(A/G)	0.03793	0	0	FALSE
85	37	rs10435770	rs3808776	9131	0.8549	9	17590299	C=G,G=A	(G/A)	0.0428017	0	0	FALSE
86	37	rs4961582	rs4961582	0	1	9	17641967	C=C,G=G	(C/G)	0.0168333	0	0.05	FALSE
87	37	rs10756905	rs2209440	9454	0.9358	9	17736342	C=T,T=G	(T/G)	0.005785	0	0	FALSE
87	37	rs10756905	rs10810835	-2632	0.8407	9	17724256	C=A,T=G	(A/G)	0	0.022985	0.169295	FALSE
88	37	rs1536067	rs1536067	0	1	9	17737893	C=C,G=G	(C/G)	0	0	0	FALSE
89	38	rs6476434	rs10758239	24753	0.8935	9	34071144	C=A,T=C	(A/C)	0.001915	0.00095667	0.0264817	FALSE
93	40	rs8946	rs8946	0	1	10	121437012	G=G,C=C	(G/C)	0.00037	0.015805	0.125178	FALSE
96	41	rs4910149	rs7350542	-3234	0.9342	11	10529822	C=A,A=G	(A/G)	0	0.057625	0.942375	FALSE
96	41	rs4910149	rs10840430	-10078	0.811	11	10522978	C=G,A=T	(G/T)	0	0	0.00178167	FALSE
97	41	rs4910154	rs7932321	-30196	0.8099	11	10523476	C=C,T=T	(C/T)	0.00168667	0	0.505553	FALSE
98	42	rs1944734	rs10791324	-16012	0.9593	11	133704065	G=T,A=C	(T/C)	0.00052	0	0	FALSE
98	42	rs1944734	rs2250123	-9281	0.9243	11	133710796	G=T,A=C	(T/C)	0.00054333	0.0294033	0.257665	FALSE
98	42	rs1944734	rs7928888	-16381	0.8991	11	133703696	G=A,A=C	(A/C)	0.00094667	0.034505	0.309908	FALSE
98	42	rs1944734	rs1944733	5868	0.8895	11	133725945	G=A,A=G	(A/G)	0.00230167	0	0	FALSE
98	42	rs1944734	rs2097101	-18121	0.8599	11	133701956	G=A,A=G	(A/G)	0	0.0679133	0.9293	FALSE
99	42	rs329675	rs329675	0	1	11	133778102	C=C,T=T	(C/T)	0	0.115497	0.68396	FALSE
103	45	rs10877877	rs7980080	-5322	0.8993	12	40362131	C=A,G=G	(A/G)	0.00039333	0	0	FALSE
109	45	rs7132187	rs10878372	-28114	0.8437	12	40716694	G=A,A=G	(A/G)	0	0	0	FALSE
115	46	rs6582586	rs6582586	0	1	12	46416742	G=G,A=A	(G/A)	0.00486833	0.00132167	0.0119133	FALSE
117	47	rs12817488	rs10847864	30304	0.8514	12	123326598	G=G,A=T	(G/T)	0	0.0773683	0.922632	FALSE
117	47	rs12817488	rs10847839	26266	0.8429	12	123322560	G=T,A=C	(T/C)	0	0.0726717	0.927328	FALSE
118	47	rs2292137	rs2292137	0	1	12	123339358	C=C,G=G	(C/G)	0.01131	0	0	FALSE
120	47	rs28659953	rs28659953	0	1	12	123912213	T=T,C=C	(T/C)	0.00324	0	0	FALSE
121	48	rs11610045	rs11610045	0	1	12	133063768	G=G,A=A	(G/A)	0.00291833	0.0132117	0.369195	FALSE
123	50	rs12147950	rs1950819	-30105	0.9726	14	37959165	T=T,C=G	(T/G)	0.00015333	0	0.000135	FALSE
124	51	rs72713456	rs72713453	-5888	0.9653	14	55285160	T=C,C=T	(C/T)	0.00396667	0	0.0125333	FALSE
125	51	rs8018800	rs10148100	30904	0.9289	14	55484210	A=A,G=G	(A/G)	0	0.110932	0.889068	FALSE
125	51	rs8018800	rs2149482	-84679	0.8559	14	55368627	A=C,G=T	(C/T)	0	0.11192	0.88808	FALSE
128	53	rs2008686	rs406280	-92272	0.9288	14	88393505	C=T,G=C	(C/T)	0.00036833	0.04066	0.419455	FALSE
128	53	rs2008686	rs28533072	-14799	0.8945	14	88470978	C=T,G=C	(C/T)	0.00012667	0	0	FALSE
128	53	rs2008686	rs3850378	-68260	0.8511	14	88417517	C=C,G=T	(T/C)	0.000595	0	0	FALSE
129	54	rs28648524	rs62016946	-63274	0.8549	15	50724135	A=C,T=G	(C/G)	0.00260833	0	0	TRUE
129	54	rs28648524	rs17645290	546	0.8115	15	50787955	A=T,T=C	(T/C)	0.000925	0	0	TRUE
130	55	rs2251086	rs4774417	-3683	0.9308	15	61993702	T=G,C=A	(G/A)	0	0.0128333	0.987167	FALSE
130	55	rs2251086	rs2247231	-9086	0.8975	15	61988299	T=A,C=G	(A/G)	0	0.060335	0.939665	FALSE
132	57	rs34133110	rs718226	25644	0.8288	16	50769563	C=A,T=G	(A/G)	0	0.0996517	0.900348	FALSE
136	61	rs665268	rs676387	-15756	1	17	40706273	A=C,G=A	(C/A)	0	0.079845	0.605338	FALSE
137	62	rs62066707	rs72832877	4584	0.8717	17	43278576	T=C,A=T	(C/T)	0.00331333	0	0	FALSE
139	62	rs1880748	rs1880748	0	1	17	43788796	T=T,C=C	(T/C)	0.00018333	0	0	FALSE
141	62	rs7225082	rs7225082	0	1	17	43848495	G=G,T=T	(G/T)	0.00109	0	0	FALSE
142	62	rs7521	rs8065825	70094	0.9793	17	44175489	A=G,G=A	(A/G)	0.00067167	0.0503767	0.499623	FALSE
144	62	rs34724124	rs3851781	-11215	0.8684	17	44891301	G=C,A=T	(C/T)	0.00043167	0	0	FALSE
146	64	rs77483524	rs56971055	-21984	0.9107	17	76382296	A=A,G=C	(A/C)	0.00206667	0.0151817	0.63482	FALSE
148	66	rs4588066	rs4588066	0	1	18	40672964	G=G,A=A	(G/A)	0	0.00588333	0.994117	FALSE
149	66	rs75344947	rs75344947	0	1	18	40940932	T=T,C=C	(T/C)	0	0.09478	0.849233	FALSE
151	68	rs73174657	rs9607782	153398	0.907	22	41587556	G=T,A=A	(T/A)	0.00070833	0	0	TRUE
151	68	rs73174657	rs9611522	193766	0.9055	22	41627924	G=C,A=T	(C/T)	0.00109667	0.00913667	0.08283	TRUE
151	68	rs73174657	rs4820434	202961	0.9043	22	41637119	G=G,A=T	(G/T)	0	0.079605	0.76924	TRUE
151	68	rs73174657	rs13056300	-25404	0.8137	22	41408754	G=T,A=C	(T/C)	0.00142667	0.0292483	0.278885	TRUE
152	69	rs10775809	rs186314729	-31865	0.9681	22	50776152	A=T,T=C	(T/C)	0	0	0	TRUE
152	69	rs10775809	rs60708277	453	0.8518	22	50808470	A=A,T=G	(A/G)	0	0.0536433	0.946357	TRUE
152	69	rs10775809	rs28638301	-11557	0.8276	22	50796460	A=G,T=A	(G/A)	0	0.0766267	0.923373	TRUE

### Sheet: EUR proxyRE
No	GenomicLocus	LeadSNP	proxySNP	Distance	R2	CHR	BP	Correlated_Alleles	Alleles	P_GWAS1_ONLY	P_GWAS2_ONLY	P_BOTH	NOVEL
1	1	rs11164870	rs661126	126781	0.9053	1	93678968	C=T,G=G	(T/G)	0.00113	0.0238533	0.186592	TRUE
1	1	rs11164870	rs3767964	263303	0.8695	1	93815490	C=T,G=C	(T/C)	0	0.0718883	0.520883	TRUE
1	1	rs11164870	rs35940311	111417	0.8278	1	93663604	C=G,G=A	(G/A)	0.00051333	0.042545	0.757455	TRUE
4	2	rs11264304	rs11264304	0	1	1	155033317	T=T,C=C	(T/C)	0	0.0791117	0.919648	FALSE
12	5	rs823118	rs11240565	-614	0.8072	1	205722958	C=T,T=C	(C/T)	0	0.392248	0.607752	FALSE
15	7	rs35424499	rs35424499	0	1	1	232671890	G=G,A=A	(G/A)	0	0.0776217	0.922008	FALSE
17	9	rs17698151	rs55745411	27064	0.945	2	135570431	T=T,C=A	(T/A)	0.00039	0	0	FALSE
20	10	rs72884569	rs13401489	-32760	0.9222	2	169096718	T=T,C=G	(T/G)	0.00123	0	0	FALSE
21	10	rs62176447	rs58843270	-7256	0.9635	2	169171245	C=G,G=A	(G/A)	0.000855	0.0379367	0.351405	FALSE
21	10	rs62176447	rs16855271	-2131	0.9106	2	169176370	C=G,G=A	(G/A)	0.00101667	0.0781583	0.527577	FALSE
23	12	rs2371337	rs2371337	0	1	3	28708340	C=C,T=T	(C/T)	0	0.077205	0.922795	FALSE
27	16	rs9841498	rs4074110	1572	0.8383	3	182728669	C=G,T=A	(G/A)	0.0330717	0.00042667	0.799573	FALSE
31	16	rs71314284	rs17803349	-132	0.9884	3	182878123	C=C,T=T	(C/T)	0	0	0	FALSE
31	16	rs71314284	rs657261	-610	0.8057	3	182877645	C=G,T=A	(G/A)	0	0.05082	0.19918	FALSE
32	17	rs2290404	rs3733344	5815	0.9328	4	951040	A=T,G=G	(T/G)	0.00045333	0.01627	0.215333	FALSE
32	17	rs2290404	rs10017289	-1691	0.8596	4	943534	A=C,G=G	(C/G)	0	0.0634517	0.628013	FALSE
33	17	rs11728344	rs17783233	12843	0.9378	4	976598	T=T,C=C	(T/C)	0	0.0540667	0.68171	FALSE
33	17	rs11728344	rs10516158	-21316	0.872	4	942439	T=C,C=T	(C/T)	0	0.073935	0.926065	FALSE
33	17	rs11728344	rs62294519	24864	0.8359	4	988619	T=T,C=C	(T/C)	0	0	0.00013	FALSE
34	17	rs4690221	rs3796621	-957	0.8621	4	982852	C=G,T=A	(G/A)	0	0.120117	0.879883	FALSE
36	18	rs16843452	rs7654786	14546	0.8561	4	2863714	C=A,T=G	(A/G)	0	0.049855	0.234643	TRUE
37	19	rs73224656	rs73224656	0	1	4	15699793	G=G,A=A	(G/A)	0	0	0	FALSE
38	19	rs4698412	rs11724635	-247	1	4	15737101	G=C,A=A	(C/A)	0	0	1	FALSE
39	20	rs34025766	rs2061455	66439	0.9653	4	18035250	T=A,A=G	(A/G)	3.5e-05	0.016445	0.60133	FALSE
39	20	rs34025766	rs6817306	-100753	0.8075	4	17868058	T=T,A=C	(T/C)	0.00194167	0.00017167	0.0139767	FALSE
41	21	rs1542096	rs1542096	0	1	4	77204500	C=C,T=T	(C/T)	0.00134833	0	0.00053333	FALSE
42	21	rs59738370	rs4859442	-2280	0.9683	4	77208107	T=A,A=G	(G/A)	0	0.119705	0.880295	FALSE
42	21	rs59738370	rs11935444	1830	0.8943	4	77212217	T=C,A=T	(T/C)	0	0.0990583	0.80721	FALSE
42	21	rs59738370	rs972113	3442	0.8385	4	77213829	T=T,A=A	(A/T)	0.00138333	0.01893	0.0778167	FALSE
43	21	rs4859676	rs6838416	-22	1	4	77378829	G=G,A=A	(G/A)	0.00049	0	0.00171167	FALSE
61	22	rs57957708	rs12647859	100749	0.8449	4	91230579	G=G,T=A	(G/A)	0	0	0	FALSE
63	23	rs13117519	rs13117519	0	1	4	114369065	C=C,T=T	(C/T)	0	0.09548	0.885415	FALSE
64	24	rs7434295	rs72696649	69074	0.8025	4	170633020	C=A,T=T	(T/A)	0	0.0635133	0.914735	FALSE
65	25	rs7726421	rs1563905	-30153	0.8437	5	60042324	A=C,G=T	(C/T)	0	0.0987667	0.889178	FALSE
68	27	rs11956597	rs254710	13717	0.9143	5	134112475	A=C,T=T	(C/T)	0	0.131268	0.868732	FALSE
68	27	rs11956597	rs79082746	-46750	0.8939	5	134052008	A=A,T=C	(A/C)	0	0.0897567	0.910243	FALSE
68	27	rs11956597	rs56308774	-191204	0.8806	5	133907554	A=C,T=G	(C/G)	0	0.083515	0.456407	FALSE
69	28	rs17739727	rs12199213	-6901	1	6	27322887	A=C,C=A	(C/A)	0	0.0884983	0.911502	FALSE
69	28	rs17739727	rs72839482	7152	0.9266	6	27336940	A=T,C=C	(T/C)	0	0.103833	0.896167	FALSE
71	28	rs9468206	rs200503	95429	0.8462	6	27785882	G=A,T=G	(A/G)	0	0.0984567	0.847313	FALSE
72	29	rs2881955	rs12528068	8499	0.9688	6	72487762	C=C,T=T	(C/T)	0	0.0277083	0.972292	FALSE
74	30	rs626007	rs539756	14611	0.9249	6	112272638	A=G,G=A	(G/A)	0	0.12372	0.87628	FALSE
74	30	rs626007	rs633177	14912	0.9061	6	112272939	A=T,G=C	(T/C)	0	0.274798	0.725202	FALSE
76	32	rs199351	rs156429	5971	0.9257	7	23306020	A=T,C=C	(T/C)	0	0.0911183	0.908882	FALSE
76	32	rs199351	rs1637193	-39798	0.9178	7	23260251	A=G,C=T	(G/T)	0	0.0869017	0.913098	FALSE
76	32	rs199351	rs1728292	-36575	0.9019	7	23263474	A=G,C=C	(G/C)	0	0.122032	0.877968	FALSE
76	32	rs199351	rs1881203	-7241	0.8263	7	23292808	A=T,C=C	(T/C)	0	0.0489467	0.201053	FALSE
76	32	rs199351	rs1618339	-70275	0.8041	7	23229774	A=T,C=C	(T/C)	0	0.0671617	0.432838	FALSE
78	33	rs2294139	rs2294140	235	0.8324	8	11705677	G=C,T=G	(C/G)	0	0.0333567	0.464957	FALSE
80	34	rs1717289	rs1717289	0	1	8	16695418	C=C,T=T	(C/T)	0.00642833	0	0	FALSE
82	35	rs2280104	rs2280104	0	1	8	22525980	T=T,C=C	(T/C)	0.005155	0.00419	0.353348	FALSE
84	37	rs2754330	rs2593405	2483	0.9913	9	17557130	G=C,A=T	(C/T)	0	0.0463433	0.253657	FALSE
84	37	rs2754330	rs2593371	-22679	0.8252	9	17531968	G=T,A=C	(T/C)	0	0.0411567	0.258843	FALSE
85	37	rs10435770	rs13294100	-1478	0.9153	9	17579690	C=G,G=T	(T/G)	0	0.0890033	0.910997	FALSE
85	37	rs10435770	rs2754341	-9099	0.8203	9	17572069	C=T,G=C	(C/T)	0.00033167	0.0237817	0.252207	FALSE
86	37	rs4961582	rs4961582	0	1	9	17641967	C=C,G=G	(C/G)	0.0168333	0	0.05	FALSE
87	37	rs10756905	rs10810835	-2632	0.9074	9	17724256	C=A,T=G	(A/G)	0	0.022985	0.169295	FALSE
87	37	rs10756905	rs10810833	-23332	0.8979	9	17703556	C=A,T=G	(A/G)	0	0.089275	0.910725	FALSE
87	37	rs10756905	rs72715429	-14134	0.8355	9	17712754	C=A,T=G	(A/G)	0.00017167	0	0	FALSE
88	37	rs1536067	rs1536067	0	1	9	17737893	C=C,G=G	(C/G)	0	0	0	FALSE
91	39	rs2277204	rs10906927	3231	0.8975	10	15603502	A=G,G=A	(A/G)	0	0.101492	0.898508	FALSE
93	40	rs8946	rs8946	0	1	10	121437012	G=G,C=C	(G/C)	0.00037	0.015805	0.125178	FALSE
96	41	rs4910149	rs7350542	-3234	0.8423	11	10529822	C=A,A=G	(A/G)	0	0.057625	0.942375	FALSE
98	42	rs1944734	rs7928888	-16381	0.9393	11	133703696	G=A,A=C	(A/C)	0.00094667	0.034505	0.309908	FALSE
98	42	rs1944734	rs2097101	-18121	0.896	11	133701956	G=A,A=G	(A/G)	0	0.0679133	0.9293	FALSE
98	42	rs1944734	rs10791324	-16012	0.8863	11	133704065	G=T,A=C	(T/C)	0.00052	0	0	FALSE
98	42	rs1944734	rs4937840	14245	0.8616	11	133734322	G=C,A=G	(C/G)	0	0.117308	0.862485	FALSE
98	42	rs1944734	rs10791322	-17648	0.8293	11	133702429	G=G,A=A	(G/A)	0	0.0917	0.9083	FALSE
98	42	rs1944734	rs4937842	14465	0.8227	11	133734542	G=G,A=C	(G/C)	0	0.08424	0.91576	FALSE
99	42	rs329675	rs329675	0	1	11	133778102	C=C,T=T	(C/T)	0	0.115497	0.68396	FALSE
104	45	rs12824918	rs12423473	1028	0.9236	12	40379801	C=C,T=A	(C/A)	4.83e-05	0	0	FALSE
106	58	rs2248244	rs7283089	-35000	0.9047	21	38817361	G=A,A=G	(A/G)	0.00105167	0	0	FALSE
106	58	rs2248244	rs2835702	-128050	0.9007	21	38724311	G=T,A=C	(T/C)	0.00075833	0.0158367	0.280177	FALSE
106	58	rs2248244	rs1803439	33081	0.827	21	38885442	G=A,A=G	(A/G)	5.67e-05	0	0.00098167	FALSE
107	45	rs11175620	rs76904798	3570	0.8421	12	40614434	G=C,C=T	(C/T)	0	0.561175	0.438825	FALSE
115	46	rs6582586	rs6582586	0	1	12	46416742	G=G,A=A	(G/A)	0.00486833	0.00132167	0.0119133	FALSE
116	47	rs11058868	rs34773022	43648	0.8901	12	123123414	C=G,A=A	(G/A)	0.00080667	0	0	FALSE
118	47	rs2292137	rs2292137	0	1	12	123339358	C=C,G=G	(C/G)	0.01131	0	0	FALSE
120	47	rs28659953	rs28659953	0	1	12	123912213	T=T,C=C	(T/C)	0.00324	0	0	FALSE
121	48	rs11610045	rs11610045	0	1	12	133063768	G=G,A=A	(G/A)	0.00291833	0.0132117	0.369195	FALSE
124	51	rs72713456	rs72713453	-5888	0.9876	14	55285160	T=C,C=T	(C/T)	0.00396667	0	0.0125333	FALSE
125	51	rs8018800	rs2149482	-84679	0.9099	14	55368627	A=C,G=T	(C/T)	0	0.11192	0.88808	FALSE
125	51	rs8018800	rs10148100	30904	0.881	14	55484210	A=A,G=G	(A/G)	0	0.110932	0.889068	FALSE
126	51	rs8012377	rs8021018	-13905	0.833	14	56177508	C=C,T=T	(C/T)	0	0	0	FALSE
130	55	rs2251086	rs2247231	-9086	0.9042	15	61988299	T=A,C=G	(A/G)	0	0.060335	0.939665	FALSE
131	56	rs12599631	rs4889685	-14804	0.9404	16	30929444	A=C,G=T	(C/T)	0.00034833	0.0521917	0.564725	FALSE
131	56	rs12599631	rs12445568	60564	0.8552	16	31004812	A=C,G=T	(T/C)	0.00053	0.033505	0.34722	FALSE
132	57	rs34133110	rs6500328	-7263	0.9523	16	50736656	C=A,T=G	(A/G)	0	0.05437	0.94563	FALSE
133	58	rs3104776	rs3104800	14914	0.8109	16	52646376	A=G,G=A	(G/A)	0.00023833	0.0498167	0.345363	FALSE
135	60	rs11650438	rs12949375	6416	0.9183	17	16240676	A=T,G=A	(A/T)	0.00103667	0.01218	0.148762	TRUE
135	60	rs11650438	rs2074995	-13769	0.8843	17	16220491	A=A,G=T	(T/A)	0.000555	0.010795	0.140575	TRUE
135	60	rs11650438	rs9907546	13823	0.8071	17	16248083	A=T,G=A	(T/A)	0	0.0764533	0.501422	TRUE
136	61	rs665268	rs676387	-15756	0.9949	17	40706273	A=C,G=A	(C/A)	0	0.079845	0.605338	FALSE
136	61	rs665268	rs34779241	102805	0.9009	17	40824834	A=A,G=G	(A/G)	0	0.0679617	0.616855	FALSE
137	62	rs62066707	rs72832877	4584	0.9807	17	43278576	T=C,A=T	(C/T)	0.00331333	0	0	FALSE
139	62	rs1880748	rs1880748	0	1	17	43788796	T=T,C=C	(T/C)	0.00018333	0	0	FALSE
141	62	rs7225082	rs7225082	0	1	17	43848495	G=G,T=T	(G/T)	0.00109	0	0	FALSE
142	62	rs7521	rs56087321	-20992	0.8032	17	44084403	A=C,G=G	(G/C)	0.00033667	0.047515	0.502485	FALSE
144	62	rs34724124	rs3851781	-11215	0.9256	17	44891301	G=C,A=T	(C/T)	0.00043167	0	0	FALSE
146	64	rs77483524	rs56971055	-21984	0.945	17	76382296	A=A,G=C	(A/C)	0.00206667	0.0151817	0.63482	FALSE
148	66	rs4588066	rs4588066	0	1	18	40672964	G=G,A=A	(G/A)	0	0.00588333	0.994117	FALSE
149	66	rs75344947	rs75344947	0	1	18	40940932	T=T,C=C	(T/C)	0	0.09478	0.849233	FALSE
151	68	rs73174657	rs5758265	183739	0.8693	22	41617897	G=G,A=A	(G/A)	0.00157833	0.00951	0.0887417	TRUE
151	68	rs73174657	rs13056300	-25404	0.8587	22	41408754	G=T,A=C	(T/C)	0.00142667	0.0292483	0.278885	TRUE
151	68	rs73174657	rs9611522	193766	0.8324	22	41627924	G=C,A=T	(C/T)	0.00109667	0.00913667	0.08283	TRUE
152	69	rs10775809	rs186314729	-31865	0.8283	22	50776152	A=T,T=C	(T/C)	0	0	0	TRUE
152	69	rs10775809	rs60708277	453	0.8088	22	50808470	A=A,T=G	(A/G)	0	0.0536433	0.946357	TRUE

### Sheet: EAS proxyMR-MEGA
No	GenomicLocus	LeadSNP	proxySNP	Distance	R2	CHR	BP	Correlated_Alleles	Alleles	P_GWAS1_ONLY	P_GWAS2_ONLY	P_BOTH	NOVEL
1	1	rs11164870	rs661126	126781	0.9491	1	93678968	C=T,G=G	(T/G)	0.00113	0.0238533	0.186592	TRUE
1	1	rs11164870	rs3767964	263303	0.9284	1	93815490	C=T,G=C	(T/C)	0	0.0718883	0.520883	TRUE
1	1	rs11164870	rs10782959	259382	0.857	1	93811569	C=A,G=G	(A/G)	0.00038833	0.057085	0.542915	TRUE
1	1	rs11164870	rs35940311	111417	0.84	1	93663604	C=G,G=A	(G/A)	0.00051333	0.042545	0.757455	TRUE
1	1	rs11164870	rs12138486	313204	0.8047	1	93865391	C=C,G=T	(C/T)	0.00259833	0	0	TRUE
2	2	rs11264304	rs11264304	0	1	1	155033317	T=T,C=C	(T/C)	0	0.0791117	0.919648	FALSE
5	5	rs6658353	rs7511868	-5723	0.933	1	161463331	G=G,C=A	(G/A)	0	0.126005	0.710253	FALSE
7	7	rs12118655	rs1891091	-2060	0.9764	1	205661418	A=C,G=T	(C/T)	0	0.112958	0.887042	FALSE
7	7	rs12118655	rs10751444	-1334	0.9648	1	205662144	A=T,G=C	(T/C)	0	0.310365	0.689635	FALSE
8	7	rs823125	rs823122	-2793	0.9922	1	205725028	G=C,C=T	(C/T)	0.613208	0	0.00075	FALSE
8	7	rs823125	rs823149	7408	0.9097	1	205735229	G=A,C=C	(A/C)	0.302867	0	0	FALSE
9	7	rs112632065	rs1572931	-6964	0.9824	1	205744218	C=C,T=T	(C/T)	0	0	0	FALSE
9	7	rs112632065	rs11240565	-28224	0.9179	1	205722958	C=C,T=T	(C/T)	0	0.392248	0.607752	FALSE
9	7	rs112632065	rs1772145	-55487	0.8618	1	205695695	C=C,T=T	(C/T)	0	0.440243	0.559757	FALSE
11	8	rs61835652	rs61835652	0	1	1	226977625	A=A,T=T	(A/T)	0	0.137298	0.862702	FALSE
15	11	rs57891859	rs57891859	0	1	2	135464616	A=A,G=G	(A/G)	0.00018333	0	0.00173	FALSE
17	13	rs6808178	rs2371337	2650	0.9602	3	28708340	T=C,C=T	(C/T)	0	0.077205	0.922795	FALSE
17	13	rs6808178	rs1461806	-5512	0.8969	3	28700178	T=A,C=G	(A/G)	0	0.0783883	0.921612	FALSE
18	14	rs12497850	rs6786055	2831	0.9609	3	48751820	G=G,T=T	(G/T)	0	0.105215	0.894785	FALSE
18	14	rs12497850	rs7633840	-29351	0.8444	3	48719638	G=T,T=C	(T/C)	0	0.104257	0.895743	FALSE
19	15	rs55961674	rs6803240	-24531	0.9333	3	122172361	C=T,T=G	(T/G)	0.00088833	0	0	FALSE
20	16	rs6803771	rs9859538	-22005	0.9599	3	151090963	C=G,A=A	(G/A)	0	0.0717283	0.918383	FALSE
21	17	rs7636454	rs11918587	-122402	0.9577	3	178820666	A=C,G=T	(C/T)	0.00057667	0.00706667	0.21483	TRUE
21	17	rs7636454	rs116676086	24747	0.9471	3	178967815	A=G,G=A	(G/A)	0.00385	0.00035	0.00498	TRUE
24	18	rs553548	rs596421	22533	0.8182	3	182861075	C=T,G=A	(T/A)	0.00057	0	0	FALSE
25	18	rs11718831	rs11718831	0	1	3	182854377	T=T,C=C	(T/C)	0	0.234883	0.615117	FALSE
26	19	rs11729193	rs11729193	0	1	4	734351	A=A,G=G	(A/G)	0.0052	0	0	FALSE
28	19	rs3775115	rs3775115	0	1	4	897013	A=A,G=G	(A/G)	0.001365	0	0	FALSE
29	19	rs6599389	rs3822019	12048	0.928	4	951161	G=C,A=T	(C/T)	0.000605	0	0	FALSE
30	19	rs6815138	rs10017289	2244	0.88	4	943534	A=C,C=G	(C/G)	0	0.0634517	0.628013	FALSE
31	19	rs34311866	rs34311866	0	1	4	951947	T=T,C=C	(T/C)	0	0.051245	0.948755	FALSE
33	20	rs11941559	rs11941559	0	1	4	15565874	G=G,C=C	(G/C)	0	0	0	FALSE
35	20	rs4698412	rs11724635	-247	1	4	15737101	G=C,A=A	(C/A)	0	0	1	FALSE
35	20	rs4698412	rs4266290	-230	0.9512	4	15737118	G=C,A=G	(G/C)	0	0	1	FALSE
37	21	rs7673321	rs6817306	-89630	0.9783	4	17868058	T=T,A=C	(T/C)	0.00194167	0.00017167	0.0139767	FALSE
37	21	rs7673321	rs2061455	77562	0.8567	4	18035250	T=A,A=G	(A/G)	3.5e-05	0.016445	0.60133	FALSE
38	22	rs6825004	rs6858014	-24636	0.8679	4	77085729	C=A,G=C	(C/A)	0.0384317	0	0	FALSE
38	22	rs6825004	rs12512579	667	0.8057	4	77111032	C=C,G=T	(C/T)	5e-06	0	0	FALSE
38	22	rs6825004	rs7437856	-33655	0.8048	4	77076710	C=A,G=G	(G/A)	0.0124433	0	0	FALSE
39	22	rs1948997	rs35507310	3986	0.9282	4	77154709	C=G,T=T	(G/T)	0	0.112407	0.837593	FALSE
39	22	rs1948997	rs13117238	23191	0.9071	4	77173914	C=C,T=A	(C/A)	3.17e-05	0	0	FALSE
39	22	rs1948997	rs4859648	23939	0.85	4	77174662	C=A,T=G	(A/G)	0	0.127852	0.822148	FALSE
40	22	rs1348207	rs62300773	-2707	1	4	77164792	A=T,T=G	(T/G)	0.00064167	0.0548283	0.595172	FALSE
41	22	rs6854006	rs1946959	-1377	1	4	77196677	C=G,T=A	(G/A)	0	0.106155	0.891547	FALSE
42	23	rs13146919	rs13131907	-5474	0.942	4	90425944	C=T,T=C	(T/C)	0	0	0	FALSE
42	23	rs13146919	rs6854472	3254	0.9411	4	90434672	C=G,T=T	(G/T)	0	0	0	FALSE
43	23	rs10008137	rs7667895	-12554	0.9936	4	90435863	A=A,C=G	(A/G)	0	0	0	FALSE
43	23	rs10008137	rs6850584	3743	0.8459	4	90452160	A=C,C=T	(C/T)	0.00382	0	0	FALSE
44	23	rs13125108	rs13125108	0	1	4	90545213	T=T,G=G	(T/G)	0.00629	0.000275	0.18405	FALSE
53	23	rs2298728	rs6532190	-23619	1	4	90719196	G=A,A=T	(A/T)	0	0.00076	0.99924	FALSE
57	23	rs17016622	rs6838592	-112061	0.8101	4	90999570	A=A,G=G	(A/G)	0	0	0	FALSE
59	24	rs13117519	rs13117519	0	1	4	114369065	C=C,T=T	(C/T)	0	0.09548	0.885415	FALSE
60	25	rs7434295	rs72696649	69074	0.8238	4	170633020	C=A,T=T	(T/A)	0	0.0635133	0.914735	FALSE
62	27	rs246815	rs4566770	-22863	0.9519	5	75576313	G=C,C=T	(C/T)	0.02961	8.5e-05	0.949915	FALSE
64	28	rs9468199	rs9468199	0	1	6	27681215	G=G,A=A	(G/A)	0.0011	0	0	FALSE
65	29	rs12528068	rs12528068	0	1	6	72487762	C=C,T=T	(C/T)	0	0.0277083	0.972292	FALSE
66	30	rs9487736	rs6568708	1913	0.9162	6	112170222	G=C,A=T	(C/T)	0.016905	0.00448667	0.0294567	FALSE
66	30	rs9487736	rs2148711	-10575	0.8477	6	112157734	G=A,A=G	(A/G)	0.00747	0	0	FALSE
67	30	rs57650567	rs55737150	-234	0.8476	6	112172722	G=G,A=C	(G/C)	0.012155	0	0	FALSE
70	32	rs76983703	rs76983703	0	1	7	23376713	G=G,A=A	(G/A)	0.00227833	0	0	FALSE
73	34	rs34096562	rs4585779	10720	0.9399	8	16712001	T=T,G=A	(T/A)	0.00195833	0	0.00124	FALSE
75	36	rs2593405	rs2593405	0	1	9	17557130	C=C,T=T	(C/T)	0	0.0463433	0.253657	FALSE
76	36	rs13294100	rs13294100	0	1	9	17579690	T=T,G=G	(T/G)	0	0.0890033	0.910997	FALSE
77	36	rs10756905	rs2209440	9454	0.9358	9	17736342	C=T,T=G	(T/G)	0.005785	0	0	FALSE
77	36	rs10756905	rs10810835	-2632	0.8407	9	17724256	C=A,T=G	(A/G)	0	0.022985	0.169295	FALSE
78	37	rs6476434	rs10758239	24753	0.8935	9	34071144	C=A,T=C	(A/C)	0.001915	0.00095667	0.0264817	FALSE
82	40	rs4910150	rs7350542	-3351	0.9342	11	10529822	C=A,T=G	(A/G)	0	0.057625	0.942375	FALSE
82	40	rs4910150	rs10840430	-10195	0.811	11	10522978	C=G,T=T	(G/T)	0	0	0.00178167	FALSE
84	42	rs1944734	rs10791324	-16012	0.9593	11	133704065	G=T,A=C	(T/C)	0.00052	0	0	FALSE
84	42	rs1944734	rs2250123	-9281	0.9243	11	133710796	G=T,A=C	(T/C)	0.00054333	0.0294033	0.257665	FALSE
84	42	rs1944734	rs7928888	-16381	0.8991	11	133703696	G=A,A=C	(A/C)	0.00094667	0.034505	0.309908	FALSE
84	42	rs1944734	rs1944733	5868	0.8895	11	133725945	G=A,A=G	(A/G)	0.00230167	0	0	FALSE
84	42	rs1944734	rs2097101	-18121	0.8599	11	133701956	G=A,A=G	(A/G)	0	0.0679133	0.9293	FALSE
86	42	rs167915	rs329669	-2564	0.9898	11	133795017	A=G,T=A	(G/A)	0.00097333	0.00383667	0.0178083	FALSE
87	43	rs814228	rs814228	0	1	12	40383902	C=C,G=G	(C/G)	0	0.04566	0.94337	FALSE
91	43	rs2708435	rs2708419	-22268	0.9453	12	40592388	A=C,G=T	(C/T)	0.00388167	0.014795	0.283383	FALSE
92	43	rs12423950	rs12423950	0	1	12	40787742	C=C,G=G	(C/G)	0	0	0	FALSE
93	43	rs11176553	rs2052802	9179	0.9662	12	40824739	C=G,T=A	(G/A)	0	0.00715167	0.00489167	FALSE
93	43	rs11176553	rs11564235	13561	0.9171	12	40829121	C=T,T=A	(T/A)	0.00024833	0	0	FALSE
96	45	rs34773022	rs34773022	0	1	12	123123414	G=G,A=A	(G/A)	0.00080667	0	0	FALSE
97	45	rs11060180	rs11060180	0	1	12	123303586	A=A,G=G	(A/G)	0.0333817	0	0	FALSE
98	45	rs10847864	rs10847864	0	1	12	123326598	G=G,T=T	(G/T)	0	0.0773683	0.922632	FALSE
99	46	rs11610045	rs11610045	0	1	12	133063768	G=G,A=A	(G/A)	0.00291833	0.0132117	0.369195	FALSE
101	48	rs1956438	rs968350	62759	0.8317	14	38070974	G=G,A=A	(G/A)	0	0.0799183	0.920082	FALSE
101	48	rs1956438	rs11627807	66959	0.8101	14	38075174	G=A,A=G	(A/G)	0	0.09024	0.73913	FALSE
102	49	rs72713460	rs2878170	38346	0.8743	14	55335389	G=G,T=A	(G/A)	0	0.084735	0.788128	FALSE
104	50	rs1561758	rs406280	-94065	0.9288	14	88393505	G=T,C=C	(C/T)	0.00036833	0.04066	0.419455	FALSE
104	50	rs1561758	rs28533072	-16592	0.8945	14	88470978	G=T,C=C	(C/T)	0.00012667	0	0	FALSE
104	50	rs1561758	rs3850378	-70053	0.8511	14	88417517	G=C,C=T	(T/C)	0.000595	0	0	FALSE
105	51	rs2251086	rs4774417	-3683	0.9308	15	61993702	T=G,C=A	(G/A)	0	0.0128333	0.987167	FALSE
105	51	rs2251086	rs2247231	-9086	0.8975	15	61988299	T=A,C=G	(A/G)	0	0.060335	0.939665	FALSE
108	53	rs34133110	rs718226	25644	0.8288	16	50769563	C=A,T=G	(A/G)	0	0.0996517	0.900348	FALSE
111	55	rs850731	rs850735	-6090	0.9491	17	42448180	T=A,C=G	(A/G)	0.00035333	0	0.00167333	FALSE
112	56	rs62066707	rs72832877	4584	0.8717	17	43278576	T=C,A=T	(C/T)	0.00331333	0	0	FALSE
113	56	rs721579	rs4792846	-3329	0.9842	17	43367152	C=G,T=A	(G/A)	0.00089833	0	0	FALSE
117	56	rs7225082	rs7225082	0	1	17	43848495	G=G,T=T	(G/T)	0.00109	0	0	FALSE
119	56	rs242557	rs242557	0	1	17	44019712	G=G,A=A	(G/A)	0.00027167	0	0	FALSE
120	56	rs713522	rs713522	0	1	17	44065263	T=T,C=C	(T/C)	0	0.0738733	0.926127	FALSE
121	56	rs56087321	rs56087321	0	1	17	44084403	G=G,C=C	(G/C)	0.00033667	0.047515	0.502485	FALSE
123	57	rs61169879	rs75723845	-6166	0.8503	17	59911200	C=G,T=A	(G/A)	0.00070167	0.092285	0.53463	FALSE
125	59	rs4588066	rs4588066	0	1	18	40672964	G=G,A=A	(G/A)	0	0.00588333	0.994117	FALSE
129	63	rs2248244	rs11701836	39889	0.9749	21	38892250	G=A,A=G	(A/G)	0	0.0414717	0.608528	FALSE
129	63	rs2248244	rs2835726	-60780	0.9335	21	38791581	G=A,A=C	(A/C)	0.00213	0	0	FALSE
129	63	rs2248244	rs7283089	-35000	0.9047	21	38817361	G=A,A=G	(A/G)	0.00105167	0	0	FALSE
129	63	rs2248244	rs2835702	-128050	0.9007	21	38724311	G=T,A=C	(T/C)	0.00075833	0.0158367	0.280177	FALSE
129	63	rs2248244	rs1803439	33081	0.827	21	38885442	G=A,A=G	(A/G)	5.67e-05	0	0.00098167	FALSE

### Sheet: EUR proxyMR-MEGA
No	GenomicLocus	LeadSNP	proxySNP	Distance	R2	CHR	BP	Correlated_Alleles	Alleles	P_GWAS1_ONLY	P_GWAS2_ONLY	P_BOTH	NOVEL
1	1	rs11164870	rs661126	126781	0.9053	1	93678968	C=T,G=G	(T/G)	0.00113	0.0238533	0.186592	TRUE
1	1	rs11164870	rs3767964	263303	0.8695	1	93815490	C=T,G=C	(T/C)	0	0.0718883	0.520883	TRUE
1	1	rs11164870	rs35940311	111417	0.8278	1	93663604	C=G,G=A	(G/A)	0.00051333	0.042545	0.757455	TRUE
2	2	rs11264304	rs11264304	0	1	1	155033317	T=T,C=C	(T/C)	0	0.0791117	0.919648	FALSE
6	6	rs10903	rs11801283	-23778	0.8997	1	171649458	G=C,A=T	(C/T)	0	0.127703	0.872173	FALSE
7	7	rs12118655	rs1891091	-2060	0.8738	1	205661418	A=C,G=T	(C/T)	0	0.112958	0.887042	FALSE
8	7	rs823125	rs823122	-2793	0.842	1	205725028	G=C,C=T	(C/T)	0.613208	0	0.00075	FALSE
9	7	rs112632065	rs1572931	-6964	0.9921	1	205744218	C=C,T=T	(C/T)	0	0	0	FALSE
11	8	rs61835652	rs61835652	0	1	1	226977625	A=A,T=T	(A/T)	0	0.137298	0.862702	FALSE
12	9	rs1326293	rs35424499	2208	0.91	1	232671890	G=G,T=A	(G/A)	0	0.0776217	0.922008	FALSE
15	11	rs57891859	rs57891859	0	1	2	135464616	A=A,G=G	(A/G)	0.00018333	0	0.00173	FALSE
17	13	rs6808178	rs1461806	-5512	1	3	28700178	T=A,C=G	(A/G)	0	0.0783883	0.921612	FALSE
17	13	rs6808178	rs2371337	2650	0.849	3	28708340	T=C,C=T	(C/T)	0	0.077205	0.922795	FALSE
18	14	rs12497850	rs6786055	2831	0.8853	3	48751820	G=G,T=T	(G/T)	0	0.105215	0.894785	FALSE
22	18	rs6801652	rs11718171	5833	0.943	3	182725471	C=A,T=G	(A/G)	0	0.0772567	0.922743	FALSE
22	18	rs6801652	rs73177394	-11551	0.9043	3	182708087	C=G,T=A	(G/A)	0	0.10707	0.89293	FALSE
22	18	rs6801652	rs9838309	-7198	0.83	3	182712440	C=T,T=C	(T/C)	0	0.200073	0.599927	FALSE
25	18	rs11718831	rs11718831	0	1	3	182854377	T=T,C=C	(T/C)	0	0.234883	0.615117	FALSE
26	19	rs11729193	rs11729193	0	1	4	734351	A=A,G=G	(A/G)	0.0052	0	0	FALSE
28	19	rs3775115	rs3775115	0	1	4	897013	A=A,G=G	(A/G)	0.001365	0	0	FALSE
30	19	rs6815138	rs10017289	2244	0.9713	4	943534	A=C,C=G	(C/G)	0	0.0634517	0.628013	FALSE
30	19	rs6815138	rs3733344	9750	0.8272	4	951040	A=T,C=G	(T/G)	0.00045333	0.01627	0.215333	FALSE
30	19	rs6815138	rs935977	2250	0.8142	4	943540	A=G,C=A	(G/A)	0	0.164418	0.758347	FALSE
31	19	rs34311866	rs34311866	0	1	4	951947	T=T,C=C	(T/C)	0	0.051245	0.948755	FALSE
33	20	rs11941559	rs11941559	0	1	4	15565874	G=G,C=C	(G/C)	0	0	0	FALSE
34	20	rs73224660	rs16892260	-1759	0.9376	4	15713003	G=G,A=T	(G/T)	0	0	0	FALSE
34	20	rs73224660	rs7683000	-67688	0.9188	4	15647074	G=A,A=G	(A/G)	0	0	0	FALSE
34	20	rs73224660	rs113730007	8632	0.8068	4	15723394	G=G,A=A	(G/A)	0	0	0	FALSE
35	20	rs4698412	rs11724635	-247	1	4	15737101	G=C,A=A	(C/A)	0	0	1	FALSE
37	21	rs7673321	rs2061455	77562	0.9653	4	18035250	T=A,A=G	(A/G)	3.5e-05	0.016445	0.60133	FALSE
37	21	rs7673321	rs6817306	-89630	0.8075	4	17868058	T=T,A=C	(T/C)	0.00194167	0.00017167	0.0139767	FALSE
38	22	rs6825004	rs12512579	667	0.9954	4	77111032	C=C,G=T	(C/T)	5e-06	0	0	FALSE
40	22	rs1348207	rs62300773	-2707	1	4	77164792	A=T,T=G	(T/G)	0.00064167	0.0548283	0.595172	FALSE
41	22	rs6854006	rs1946959	-1377	1	4	77196677	C=G,T=A	(G/A)	0	0.106155	0.891547	FALSE
43	23	rs10008137	rs7667895	-12554	1	4	90435863	A=A,C=G	(A/G)	0	0	0	FALSE
43	23	rs10008137	rs6850584	3743	0.8779	4	90452160	A=C,C=T	(C/T)	0.00382	0	0	FALSE
44	23	rs13125108	rs13125108	0	1	4	90545213	T=T,G=G	(T/G)	0.00629	0.000275	0.18405	FALSE
53	23	rs2298728	rs6532190	-23619	1	4	90719196	G=A,A=T	(A/T)	0	0.00076	0.99924	FALSE
59	24	rs13117519	rs13117519	0	1	4	114369065	C=C,T=T	(C/T)	0	0.09548	0.885415	FALSE
60	25	rs7434295	rs72696649	69074	0.8025	4	170633020	C=A,T=T	(T/A)	0	0.0635133	0.914735	FALSE
63	28	rs9461359	rs12199213	23320	0.8251	6	27322887	T=C,C=A	(C/A)	0	0.0884983	0.911502	FALSE
64	28	rs9468199	rs9468199	0	1	6	27681215	G=G,A=A	(G/A)	0.0011	0	0	FALSE
65	29	rs12528068	rs12528068	0	1	6	72487762	C=C,T=T	(C/T)	0	0.0277083	0.972292	FALSE
66	30	rs9487736	rs1887315	-16865	0.8114	6	112151444	G=C,A=G	(C/G)	0.00639333	0.0346533	0.715347	FALSE
69	32	rs199351	rs156429	5971	0.9257	7	23306020	A=T,C=C	(T/C)	0	0.0911183	0.908882	FALSE
69	32	rs199351	rs1637193	-39798	0.9178	7	23260251	A=G,C=T	(G/T)	0	0.0869017	0.913098	FALSE
69	32	rs199351	rs1728292	-36575	0.9019	7	23263474	A=G,C=C	(G/C)	0	0.122032	0.877968	FALSE
69	32	rs199351	rs1881203	-7241	0.8263	7	23292808	A=T,C=C	(T/C)	0	0.0489467	0.201053	FALSE
69	32	rs199351	rs1618339	-70275	0.8041	7	23229774	A=T,C=C	(T/C)	0	0.0671617	0.432838	FALSE
70	32	rs76983703	rs76983703	0	1	7	23376713	G=G,A=A	(G/A)	0.00227833	0	0	FALSE
71	33	rs2645429	rs2740449	-1920	0.867	8	11658131	A=T,G=C	(T/C)	0	0.137812	0.82964	FALSE
73	34	rs34096562	rs7006980	14991	0.9437	8	16716272	T=G,G=A	(G/A)	0	0.06091	0.93909	FALSE
73	34	rs34096562	rs1717289	-5863	0.8758	8	16695418	T=C,G=T	(C/T)	0.00642833	0	0	FALSE
74	35	rs11783129	rs35952885	38196	0.9003	8	22491622	G=T,A=G	(T/G)	0	0.16535	0.83465	FALSE
75	36	rs2593405	rs2593405	0	1	9	17557130	C=C,T=T	(C/T)	0	0.0463433	0.253657	FALSE
76	36	rs13294100	rs13294100	0	1	9	17579690	T=T,G=G	(T/G)	0	0.0890033	0.910997	FALSE
77	36	rs10756905	rs10810835	-2632	0.9074	9	17724256	C=A,T=G	(A/G)	0	0.022985	0.169295	FALSE
77	36	rs10756905	rs10810833	-23332	0.8979	9	17703556	C=A,T=G	(A/G)	0	0.089275	0.910725	FALSE
77	36	rs10756905	rs72715429	-14134	0.8355	9	17712754	C=A,T=G	(A/G)	0.00017167	0	0	FALSE
82	40	rs4910150	rs7350542	-3351	0.8423	11	10529822	C=A,T=G	(A/G)	0	0.057625	0.942375	FALSE
83	41	rs6592142	rs12284617	-9668	0.9524	11	83500105	C=A,T=G	(A/G)	0	0.00602833	0.993972	FALSE
83	41	rs6592142	rs11233743	-16348	0.8794	11	83493425	C=G,T=A	(G/A)	0	0.087405	0.912595	FALSE
83	41	rs6592142	rs1451394	7180	0.8246	11	83516953	C=T,T=C	(T/C)	0.00090667	0	0	FALSE
84	42	rs1944734	rs7928888	-16381	0.9393	11	133703696	G=A,A=C	(A/C)	0.00094667	0.034505	0.309908	FALSE
84	42	rs1944734	rs2097101	-18121	0.896	11	133701956	G=A,A=G	(A/G)	0	0.0679133	0.9293	FALSE
84	42	rs1944734	rs10791324	-16012	0.8863	11	133704065	G=T,A=C	(T/C)	0.00052	0	0	FALSE
84	42	rs1944734	rs4937840	14245	0.8616	11	133734322	G=C,A=G	(C/G)	0	0.117308	0.862485	FALSE
84	42	rs1944734	rs10791322	-17648	0.8293	11	133702429	G=G,A=A	(G/A)	0	0.0917	0.9083	FALSE
84	42	rs1944734	rs4937842	14465	0.8227	11	133734542	G=G,A=C	(G/C)	0	0.08424	0.91576	FALSE
86	42	rs167915	rs329669	-2564	0.9015	11	133795017	A=G,T=A	(G/A)	0.00097333	0.00383667	0.0178083	FALSE
87	43	rs814228	rs814228	0	1	12	40383902	C=C,G=G	(C/G)	0	0.04566	0.94337	FALSE
90	43	rs11175620	rs76904798	3570	0.8421	12	40614434	G=C,C=T	(C/T)	0	0.561175	0.438825	FALSE
91	43	rs2708435	rs2708419	-22268	0.9506	12	40592388	A=C,G=T	(C/T)	0.00388167	0.014795	0.283383	FALSE
92	43	rs12423950	rs12423950	0	1	12	40787742	C=C,G=G	(C/G)	0	0	0	FALSE
96	45	rs34773022	rs34773022	0	1	12	123123414	G=G,A=A	(G/A)	0.00080667	0	0	FALSE
97	45	rs11060180	rs11060180	0	1	12	123303586	A=A,G=G	(A/G)	0.0333817	0	0	FALSE
98	45	rs10847864	rs10847864	0	1	12	123326598	G=G,T=T	(G/T)	0	0.0773683	0.922632	FALSE
99	46	rs11610045	rs11610045	0	1	12	133063768	G=G,A=A	(G/A)	0.00291833	0.0132117	0.369195	FALSE
100	47	rs1078514	rs4547213	-38670	0.8107	13	110424498	C=G,T=A	(G/A)	0.00173667	0.0475267	0.298212	TRUE
101	48	rs1956438	rs12884884	5834	0.8646	14	38014049	G=C,A=T	(C/T)	0.00025333	0.0249283	0.199558	FALSE
102	49	rs72713460	rs72713453	-11883	0.9753	14	55285160	G=C,T=T	(C/T)	0.00396667	0	0.0125333	FALSE
103	49	rs11158026	rs2149482	19758	0.8613	14	55368627	C=C,T=T	(C/T)	0	0.11192	0.88808	FALSE
105	51	rs2251086	rs2247231	-9086	0.9042	15	61988299	T=A,C=G	(A/G)	0	0.060335	0.939665	FALSE
106	52	rs1870293	rs4889685	-41497	0.9487	16	30929444	T=C,C=T	(C/T)	0.00034833	0.0521917	0.564725	FALSE
106	52	rs1870293	rs12445568	33871	0.8551	16	31004812	T=C,C=T	(T/C)	0.00053	0.033505	0.34722	FALSE
108	53	rs34133110	rs6500328	-7263	0.9523	16	50736656	C=A,T=G	(A/G)	0	0.05437	0.94563	FALSE
109	54	rs4784223	rs12930156	5517	0.9195	16	52581424	A=C,G=T	(C/T)	0.003955	0.021955	0.504473	FALSE
109	54	rs4784223	rs4784227	23281	0.8029	16	52599188	A=C,G=T	(C/T)	0	0.0266267	0.406287	FALSE
110	54	rs3104776	rs3104800	14914	0.8109	16	52646376	A=G,G=A	(G/A)	0.00023833	0.0498167	0.345363	FALSE
112	56	rs62066707	rs72832877	4584	0.9807	17	43278576	T=C,A=T	(C/T)	0.00331333	0	0	FALSE
113	56	rs721579	rs1000354	42970	0.8266	17	43413451	C=G,T=A	(A/G)	0.00142833	0	0	FALSE
113	56	rs721579	rs2867316	5966	0.8058	17	43376447	C=C,T=T	(C/T)	0.00049	0	0	FALSE
117	56	rs7225082	rs7225082	0	1	17	43848495	G=G,T=T	(G/T)	0.00109	0	0	FALSE
119	56	rs242557	rs242557	0	1	17	44019712	G=G,A=A	(G/A)	0.00027167	0	0	FALSE
120	56	rs713522	rs713522	0	1	17	44065263	T=T,C=C	(T/C)	0	0.0738733	0.926127	FALSE
121	56	rs56087321	rs56087321	0	1	17	44084403	G=G,C=C	(G/C)	0.00033667	0.047515	0.502485	FALSE
123	57	rs61169879	rs75723845	-6166	0.8165	17	59911200	C=G,T=A	(G/A)	0.00070167	0.092285	0.53463	FALSE
124	58	rs8091977	rs12608181	-20063	0.996	18	31339351	T=T,C=G	(T/G)	0.00104833	0.015895	0.434088	FALSE
124	58	rs8091977	rs6507059	-55771	0.8118	18	31303643	T=A,C=G	(A/G)	0	0.112612	0.873287	FALSE
124	58	rs8091977	rs1941685	-55096	0.8074	18	31304318	T=G,C=T	(G/T)	0	0.0688067	0.931193	FALSE
125	59	rs4588066	rs4588066	0	1	18	40672964	G=G,A=A	(G/A)	0	0.00588333	0.994117	FALSE
129	63	rs2248244	rs11701836	39889	0.8941	21	38892250	G=A,A=G	(A/G)	0	0.0414717	0.608528	FALSE
