## Supplementary Tables and Figures for "Multi-ancestry genome-wide meta-analysis in Parkinson’s disease": Table S8 GTEx v8 brain eQTL results.xlsx

### Sheet: Novel hits - random effect
ensg	symbol	eqtlMapminP	minGwasP	GenomicLocus
ENSG00000117500	TMED5	1.19e-43	1.15e-10	1
ENSG00000122483	CCDC18	1.89e-16	1.15e-10	1
ENSG00000117505	DR1	8.81e-36	1.15e-10	1
ENSG00000171121	KCNMB3	1.68e-20	1.65e-10	15
ENSG00000147642	SYBU	1.31e-15	3.62e-09	36
ENSG00000092439	TRPM7	1.54e-08	3.98e-09	54
ENSG00000170425	ADORA2B	2.13e-108	2.93e-09	60
ENSG00000214941	ZSWIM7	1.16e-130	2.93e-09	60
ENSG00000011295	TTC19	9.17e-50	2.93e-09	60
ENSG00000141027	NCOR1	4.85e-30	2.93e-09	60
ENSG00000227782	AC002553.1	5.61e-08	3.29e-09	60
ENSG00000108474	PIGL	7.98e-16	2.93e-09	60
ENSG00000166582	CENPV	2.15e-81	2.93e-09	60
ENSG00000187688	TRPV2	2.39e-10	2.93e-09	60
ENSG00000176155	CCDC57	6.53e-13	2.61e-09	65
ENSG00000100372	SLC25A17	1.29e-07	3.81e-09	68
ENSG00000100395	L3MBTL2	3.52e-07	3.81e-09	68
ENSG00000100401	RANGAP1	2.82e-15	3.81e-09	68
ENSG00000100403	ZC3H7B	1.65e-07	3.81e-09	68
ENSG00000100412	ACO2	1.89e-09	3.81e-09	68
ENSG00000100413	POLR3H	9.87e-16	3.81e-09	68
ENSG00000172346	CSDC2	2.14e-09	3.81e-09	68
ENSG00000167077	MEI1	2.55e-21	3.81e-09	68
ENSG00000205593	DENND6B	1.2e-11	4.09e-10	69
ENSG00000100239	PPP6R2	2.47e-13	4.09e-10	69
eqtlMapminP - The minimum eQTL P-value of mapped SNPs in the locus.
minGwasP - The minimum P-value of mapped SNPs in the locus.

### Sheet: novel hits - MR-MEGA only
ensg	symbol	eqtlMapminP	minGwasP	GenomicLocus
ENSG00000131055	COX4I2	7.31e-21	3.86e-09	61
ENSG00000171552	BCL2L1	2.25e-16	3.86e-09	61
ENSG00000101306	MYLK2	1.64e-18	3.86e-09	61
eqtlMapminP - The minimum eQTL P-value of mapped SNPs in the locus.
minGwasP - The minimum P-value of mapped SNPs in the locus.
