## Supplementary Tables and Figures for "Multi-ancestry genome-wide meta-analysis in Parkinson’s disease": Table S9 - multi-ancestry brain eQTL results in the novel loci.xlsx

### Sheet: Locus MTF2
Chromosome	Position	Variant	Gene	eQTL_order	z_score_fixed (eQTL)	z_score_random (eQTL)	p_fixed (eQTL)	p_random (eQTL)	Dis_to_TSS	P (Discovery-MRMEGA)
1	93539383	rs12385720	ENSG00000117500	1	-13.5867	14.1669	4.8e-42	5.95e-45	106902	4.51e-09
1	93539383	rs12385720	ENSG00000117505	1	9.39599	10.2976	5.67e-21	2.18e-24	-272062	4.51e-09
1	93539383	rs12385720	ENSG00000122483	1	-9.60171	9.60171	7.86e-22	2.23e-21	-106093	4.51e-09
1	93539383	rs12385720	ENSG00000223745	1	-15.5885	15.9297	8.72e-55	1.78e-56	272199	4.51e-09
1	93543483	rs3754184	ENSG00000117500	1	-13.6887	14.2184	1.19e-42	2.86e-45	102802	3.54e-09
1	93543483	rs3754184	ENSG00000117505	1	9.47387	10.3755	2.7e-21	9.73e-25	-267962	3.54e-09
1	93543483	rs3754184	ENSG00000122483	1	-9.84031	9.84031	7.55e-23	2.18e-22	-101993	3.54e-09
1	93543483	rs3754184	ENSG00000223745	1	-16.0478	16.3837	5.92e-58	1.16e-59	268099	3.54e-09
1	93544131	rs1856027	ENSG00000117500	1	-13.7261	14.2625	7.08e-43	1.53e-45	102154	3.52e-09
1	93544131	rs1856027	ENSG00000117505	1	9.45394	10.3894	3.26e-21	8.42e-25	-267314	3.52e-09
1	93544131	rs1856027	ENSG00000122483	1	-9.86162	9.86162	6.11e-23	1.77e-22	-101345	3.52e-09
1	93544131	rs1856027	ENSG00000223745	1	-16.0228	16.3603	8.86e-58	1.7e-59	267451	3.52e-09
1	93546299	rs12128131	ENSG00000117500	1	-13.738	14.2886	6.01e-43	1.05e-45	99986	2.68e-09
1	93546299	rs12128131	ENSG00000117505	1	9.47242	10.3798	2.73e-21	9.31e-25	-265146	2.68e-09
1	93546299	rs12128131	ENSG00000122483	1	-9.82851	9.82851	8.49e-23	2.45e-22	-99177	2.68e-09
1	93546299	rs12128131	ENSG00000223745	1	-16.0478	16.3837	5.92e-58	1.16e-59	265283	2.68e-09
1	93552187	rs11164870	ENSG00000117500	1	-13.1819	13.6506	1.12e-39	7.83e-42	94098	1.03e-09
1	93552187	rs11164870	ENSG00000117505	1	9.39734	10.1988	5.6e-21	6e-24	-259258	1.03e-09
1	93552187	rs11164870	ENSG00000122483	1	-9.42431	9.4243	4.33e-21	1.2e-20	-93289	1.03e-09
1	93552187	rs11164870	ENSG00000223745	1	-14.8051	15.1127	1.36e-49	5.75e-51	259395	1.03e-09
1	93555682	rs11164871	ENSG00000117500	1	-13.7629	14.3376	4.26e-43	5.22e-46	90603	3.4e-09
1	93555682	rs11164871	ENSG00000117505	1	9.20033	10.2072	3.57e-20	5.51e-24	-255763	3.4e-09
1	93555682	rs11164871	ENSG00000122483	1	-9.65033	9.65033	4.9e-22	1.39e-21	-89794	3.4e-09
1	93555682	rs11164871	ENSG00000223745	1	-15.4538	15.8346	7.11e-54	8.08e-56	255900	3.4e-09
1	93558818	rs12038699	ENSG00000117500	1	-13.7812	14.3134	3.31e-43	7.38e-46	87467	3.26e-09
1	93558818	rs12038699	ENSG00000117505	1	9.45344	10.3669	3.28e-21	1.06e-24	-252627	3.26e-09
1	93558818	rs12038699	ENSG00000122483	1	-9.6892	9.6892	3.35e-22	9.56e-22	-86658	3.26e-09
1	93558818	rs12038699	ENSG00000223745	1	-15.8103	16.1353	2.64e-56	6.6e-58	252764	3.26e-09
1	93587435	rs2208044	ENSG00000117500	1	-13.784	14.3647	3.18e-43	3.54e-46	58850	4.65e-09
1	93587435	rs2208044	ENSG00000117505	1	9.21979	10.2212	2.98e-20	4.77e-24	-224010	4.65e-09
1	93587435	rs2208044	ENSG00000122483	1	-9.80683	9.80683	1.05e-22	3.04e-22	-58041	4.65e-09
1	93587435	rs2208044	ENSG00000223745	1	-15.6894	16.0429	1.79e-55	2.92e-57	224147	4.65e-09
1	93620393	rs1060622	ENSG00000117500	1	-13.8947	14.45	6.82e-44	1.03e-46	25892	2.97e-09
1	93620393	rs1060622	ENSG00000117505	1	9.26032	10.2224	2.04e-20	4.71e-24	-191052	2.97e-09
1	93620393	rs1060622	ENSG00000122483	1	-9.65997	9.65997	4.46e-22	1.27e-21	-25083	2.97e-09
1	93620393	rs1060622	ENSG00000223745	1	-15.4904	15.8681	4.03e-54	4.75e-56	191189	2.97e-09
1	93634009	rs2152358	ENSG00000117500	1	-13.8408	14.3559	1.45e-43	4.01e-46	12276	3.15e-09
1	93634009	rs2152358	ENSG00000117505	1	9.6027	10.4542	7.79e-22	4.29e-25	-177436	3.15e-09
1	93634009	rs2152358	ENSG00000122483	1	-9.88885	9.88885	4.65e-23	1.35e-22	-11467	3.15e-09
1	93634009	rs2152358	ENSG00000223745	1	-16.093	16.3937	2.86e-58	9.86e-60	177573	3.15e-09
1	93638400	rs1932314	ENSG00000117500	1	-13.8408	14.3559	1.45e-43	4.01e-46	7885	3.43e-09
1	93638400	rs1932314	ENSG00000117505	1	9.6027	10.4542	7.79e-22	4.29e-25	-173045	3.43e-09
1	93638400	rs1932314	ENSG00000122483	1	-9.88885	9.88885	4.65e-23	1.35e-22	-7076	3.43e-09
1	93638400	rs1932314	ENSG00000223745	1	-16.093	16.3937	2.86e-58	9.86e-60	173182	3.43e-09
1	93652785	rs7517363	ENSG00000117500	1	-14.0415	14.4914	8.69e-45	5.68e-47	-6500	2.56e-09
1	93652785	rs7517363	ENSG00000117505	1	9.94675	10.7637	2.61e-23	1.6e-26	-158660	2.56e-09
1	93652785	rs7517363	ENSG00000122483	1	-10.2125	10.2125	1.74e-24	5.22e-24	7309	2.56e-09
1	93652785	rs7517363	ENSG00000223745	1	-16.7133	17.0903	1.05e-62	8.48e-65	158797	2.56e-09
1	93676578	rs797676	ENSG00000117500	1	-14.0415	14.4914	8.69e-45	5.68e-47	-30293	3.91e-09
1	93676578	rs797676	ENSG00000117505	1	9.94675	10.7637	2.61e-23	1.6e-26	-134867	3.91e-09
1	93676578	rs797676	ENSG00000122483	1	-10.2125	10.2125	1.74e-24	5.22e-24	31102	3.91e-09
1	93676578	rs797676	ENSG00000223745	1	-16.7133	17.0903	1.05e-62	8.48e-65	135004	3.91e-09
1	93683210	rs624131	ENSG00000117500	1	-14.0415	14.4914	8.69e-45	5.68e-47	-36925	3.26e-09
1	93683210	rs624131	ENSG00000117505	1	9.94675	10.7637	2.61e-23	1.6e-26	-128235	3.26e-09
1	93683210	rs624131	ENSG00000122483	1	-10.2125	10.2125	1.74e-24	5.22e-24	37734	3.26e-09
1	93683210	rs624131	ENSG00000223745	1	-16.7133	17.0903	1.05e-62	8.48e-65	128372	3.26e-09
1	93694789	rs797668	ENSG00000117500	1	-14.0415	14.4914	8.69e-45	5.68e-47	-48504	2.85e-09
1	93694789	rs797668	ENSG00000117505	1	9.94675	10.7637	2.61e-23	1.6e-26	-116656	2.85e-09
1	93694789	rs797668	ENSG00000122483	1	-10.2125	10.2125	1.74e-24	5.22e-24	49313	2.85e-09
1	93694789	rs797668	ENSG00000223745	1	-16.7133	17.0903	1.05e-62	8.48e-65	116793	2.85e-09
1	93706713	rs565919	ENSG00000117500	1	-14.0747	14.5396	5.43e-45	2.82e-47	-60428	4.15e-09
1	93706713	rs565919	ENSG00000117505	1	9.90977	10.7112	3.78e-23	2.82e-26	-104732	4.15e-09
1	93706713	rs565919	ENSG00000122483	1	-10.2627	10.2627	1.04e-24	3.12e-24	61237	4.15e-09
1	93706713	rs565919	ENSG00000223745	1	-16.7133	17.0903	1.05e-62	8.48e-65	104869	4.15e-09
1	93715219	rs622608	ENSG00000117500	1	-14.0454	14.4936	8.22e-45	5.5e-47	-68934	2.59e-09
1	93715219	rs622608	ENSG00000117505	1	9.99126	10.7826	1.66e-23	1.31e-26	-96226	2.59e-09
1	93715219	rs622608	ENSG00000122483	1	-10.2588	10.2588	1.08e-24	3.25e-24	69743	2.59e-09
1	93715219	rs622608	ENSG00000223745	1	-16.7161	17.0566	1e-62	1.51e-64	96363	2.59e-09
1	93725053	rs547866	ENSG00000117500	1	-14.0415	14.4914	8.69e-45	5.68e-47	-78768	2.18e-09
1	93725053	rs547866	ENSG00000117505	1	9.94675	10.7637	2.61e-23	1.6e-26	-86392	2.18e-09
1	93725053	rs547866	ENSG00000122483	1	-10.2125	10.2125	1.74e-24	5.22e-24	79577	2.18e-09
1	93725053	rs547866	ENSG00000223745	1	-16.7133	17.0903	1.05e-62	8.48e-65	86529	2.18e-09
1	93736555	rs2296558	ENSG00000117500	1	-14.0415	14.4914	8.69e-45	5.68e-47	-90270	2.32e-09
1	93736555	rs2296558	ENSG00000117505	1	9.94675	10.7637	2.61e-23	1.6e-26	-74890	2.32e-09
1	93736555	rs2296558	ENSG00000122483	1	-10.2125	10.2125	1.74e-24	5.22e-24	91079	2.32e-09
1	93736555	rs2296558	ENSG00000223745	1	-16.7133	17.0903	1.05e-62	8.48e-65	75027	2.32e-09
1	93745535	rs9660390	ENSG00000117500	1	-14.0415	14.4914	8.69e-45	5.68e-47	-99250	4.6e-09
1	93745535	rs9660390	ENSG00000117505	1	9.94675	10.7637	2.61e-23	1.6e-26	-65910	4.6e-09
1	93745535	rs9660390	ENSG00000122483	1	-10.2125	10.2125	1.74e-24	5.22e-24	100059	4.6e-09
1	93745535	rs9660390	ENSG00000223745	1	-16.7133	17.0903	1.05e-62	8.48e-65	66047	4.6e-09
Dis_to_TSS - Distance from transcription site
Only includes data that meets GWAS p < 5e-9 and eQTL p_random < 1e-6

### Sheet: Locus PPP6R2
Chromosome	Position	Variant	Gene	eQTL_order	z_score_fixed (eQTL)	z_score_random (eQTL)	p_fixed (eQTL)	p_random (eQTL)	Dis_to_TSS	P (Discovery-RE)
22	50798134	rs28780804	ENSG00000100239	1	7.1209	9.29855	1.07e-12	3.91e-20	16401	4.41e-09
22	50798134	rs28780804	ENSG00000100239	2	4.68719	6.09484	2.77e-06	2.08e-09	16401	4.41e-09
22	50798134	rs28780804	ENSG00000205593	1	4.66376	5.05737	3.1e-06	8.28e-07	-32645	4.41e-09
22	50798585	rs28883654	ENSG00000100239	1	6.832	9.09927	8.37e-12	2.45e-19	16852	3.44e-09
22	50798585	rs28883654	ENSG00000100239	2	4.41977	5.94302	9.88e-06	5.2e-09	16852	3.44e-09
22	50808017	rs10775809	ENSG00000100239	1	7.49579	9.79937	6.59e-14	3.27e-22	26284	2.58e-09
22	50808017	rs10775809	ENSG00000100239	2	4.97561	6.30844	6.5e-07	5.51e-10	26284	2.58e-09
22	50808470	rs60708277	ENSG00000100239	1	7.22173	8.96819	5.13e-13	8.02e-19	26737	3.43e-09
22	50808470	rs60708277	ENSG00000100239	2	5.06913	5.99732	4e-07	3.76e-09	26737	3.43e-09
Dis_to_TSS - Distance from transcription site
Only includes data that meets GWAS p < 5e-9 and eQTL p_random < 1e-6
